# Alzheimer’s disease protective allele of *Clusterin* modulates neuronal excitability through lipid-droplet-mediated neuron-glia communication

**DOI:** 10.1101/2024.08.14.24312009

**Authors:** Xiaojie Zhao, Yan Li, Siwei Zhang, Ari Sudwarts, Hanwen Zhang, Alena Kozlova, Matthew J. Moulton, Lindsey D. Goodman, Zhiping P. Pang, Alan R. Sanders, Hugo J. Bellen, Gopal Thinakaran, Jubao Duan

**Affiliations:** Center for Psychiatric Genetics, NorthShore University HealthSystem, Evanston, IL 60201, USA; Department of Psychiatry and Behavioral Neuroscience, University of Chicago, Chicago, IL 60637, USA; Department of Bioinformatic, Nanjing Medical University, Nanjing, Jiangsu, 211166, China; Byrd Alzheimer’s Center and Research Institute, University of South Florida, Tampa, FL 33613, USA; Department of Molecular Medicine, Morsani College of Medicine, University of South Florida, Tampa, FL 33160, USA; Jan and Dan Duncan Neurological Research Institute, Texas Children’s Hospital, Houston, TX 77030, USA; Department of Molecular and Human Genetics, Baylor College of Medicine, Houston, TX 77030, USA; Department of Neuroscience and Cell Biology, Child Health Institute of New Jersey, Rutgers Robert Wood Johnson Medical School, New Brunswick, NJ 08901, USA; Department of Neuroscience, Baylor College of Medicine, Houston, TX 77030, USA

**Keywords:** Alzheimer’s disease, Clusterin, protective allele, lipid droplets, neuron excitability, allele-specific open chromatin, genome-wide association study, iPSC, neuron-glia lipid transfer

## Abstract

Genome-wide association studies (GWAS) of Alzheimer’s disease (AD) have identified a plethora of risk loci. However, the disease variants/genes and the underlying mechanisms remain largely unknown. For a strong AD-associated locus near *Clusterin* (*CLU*), we tied an AD protective allele to a role of neuronal CLU in promoting neuron excitability through lipid-mediated neuron-glia communication. We identified a putative causal SNP of *CLU* that impacts neuron-specific chromatin accessibility to transcription-factor(s), with the AD protective allele upregulating neuronal *CLU* and promoting neuron excitability. Transcriptomic analysis and functional studies in induced pluripotent stem cell (iPSC)-derived neurons co-cultured with mouse astrocytes show that neuronal CLU facilitates neuron-to-glia lipid transfer and astrocytic lipid droplet formation coupled with reactive oxygen species (ROS) accumulation. These changes cause astrocytes to uptake less glutamate thereby altering neuron excitability. Our study provides insights into how CLU confers resilience to AD through neuron-glia interactions.
