## Supplementary material for "Alzheimer’s disease protective allele of *Clusterin* modulates neuronal excitability through lipid-droplet-mediated neuron-glia communication": Table S1

### Sheet: GWAS_LD_proxy_r2>0.9
ASoC SNPs that are in complete LD (r2>0.9) with AD GWAS index risk SNP rs11787077 at CLU locus
													ASoC in different cell types derived from iPSC
GWAS_index	SNP_LD proxy	CHR	POS1	POS2	DIST	R2	DPRIME	MAJOR	MINOR	MAF	locus/gene	AD GWAS p-value	NCALLED	REF_N	ALT_N	DP	REF_ratio	pVal	FDR_iN_Glut	NCALLED	REF_N	ALT_N	DP	REF_ratio	pVal	FDR-iN_GABA	NCALLED	REF_N	ALT_N	DP	REF_ratio	pVal	FDR_iN-DA	NCALLED	REF_N	ALT_N	DP	REF_ratio	pVal	FDR_iAst	NCALLED	REF_N	ALT_N	DP	REF_ratio	pVal	FDR_iMG
rs11787077	rs1532278	8	27465312	27466315	1003	0.983389	1	C	T	0.385686	CLU	10−44	22	640	759	1399	0.45747	0.00159677	0.0329399	20	1247	1260	2507	0.497407	0.810596	0.993599	23	1254	1402	2656	0.472139	0.00433096	0.048411	4	16	14	10	0.533333	0.855536	1	19	67	107	174	0.385057	0.00299994	0.0307847
rs11787077	rs1532277	8	27465312	27466181	869	0.991668	1	C	T	0.387674	CLU	10−44	22	313	353	666	0.46997	0.130671	0.507178	20	866	867	1733	0.499711	1	1	23	848	937	1785	0.47507	0.0372329	0.216147	#N/A	#N/A	#N/A	12	#N/A	#N/A	#N/A	10	25	33	58	0.431034	0.358143	0.723299
rs11787077	rs9331896	8	27465312	27467686	2374	0.918518	0.970453	T	C	0.395626	CLU	10−44	22	214	194	408	0.52451	0.346901	0.764857	19	255	263	518	0.492278	0.75845	0.980024	21	244	286	530	0.460377	0.0748251	0.329324	6	18	19	13	0.486486	1	1	7	17	20	37	0.459459	0.742829	0.97038
rs11787077	rs1532276	8	27465312	27466157	845	0.995827	1	C	T	0.388668	CLU	10−44	20	288	320	608	0.473684	0.208639	0.626991	20	716	782	1498	0.477971	0.0930385	0.374162	23	705	823	1528	0.461387	0.00274965	0.0341944	#N/A	#N/A	#N/A	14	#N/A	#N/A	#N/A	10	19	34	53	0.358491	0.0534388	0.256671
rs11787077	rs2070926	8	27465312	27467821	2509	0.910386	0.962136	G	C	0.393638	CLU	10−44	23	274	308	582	0.47079	0.171292	0.574	20	402	375	777	0.517375	0.350959	0.725226	24	360	429	789	0.456274	0.0154307	0.12118	8	26	26	15	0.5	1	1	10	43	36	79	0.544304	0.499897	0.832726
rs11787077	rs7982	8	27465312	27462481	-2831	0.983389	1	G	A	0.385686	CLU	10−44	#N/A	#N/A	#N/A	#N/A	#N/A	#N/A	#N/A	#N/A	#N/A	#N/A	#N/A	#N/A	#N/A	#N/A	#N/A	#N/A	#N/A	#N/A	#N/A	#N/A	#N/A	#N/A	#N/A	#N/A	17	#N/A	#N/A	#N/A	#N/A	#N/A	#N/A	#N/A	#N/A	#N/A	#N/A
rs11787077	rs11136000	8	27465312	27464519	-793	0.991668	1	C	T	0.387674	CLU	10−44	#N/A	#N/A	#N/A	#N/A	#N/A	#N/A	#N/A	#N/A	#N/A	#N/A	#N/A	#N/A	#N/A	#N/A	#N/A	#N/A	#N/A	#N/A	#N/A	#N/A	#N/A	#N/A	#N/A	#N/A	18	#N/A	#N/A	#N/A	#N/A	#N/A	#N/A	#N/A	#N/A	#N/A	#N/A
rs11787077	rs4236673	8	27465312	27464929	-383	0.991668	1	G	A	0.387674	CLU	10−44	#N/A	#N/A	#N/A	#N/A	#N/A	#N/A	#N/A	#N/A	#N/A	#N/A	#N/A	#N/A	#N/A	#N/A	#N/A	#N/A	#N/A	#N/A	#N/A	#N/A	#N/A	#N/A	#N/A	#N/A	19	#N/A	#N/A	#N/A	#N/A	#N/A	#N/A	#N/A	#N/A	#N/A	#N/A
rs11787077	rs11787077	8	27465312	27465312	0	1	1	C	T	0.389662	CLU	10−44	#N/A	#N/A	#N/A	#N/A	#N/A	#N/A	#N/A	#N/A	#N/A	#N/A	#N/A	#N/A	#N/A	#N/A	#N/A	#N/A	#N/A	#N/A	#N/A	#N/A	#N/A	#N/A	#N/A	#N/A	20	#N/A	#N/A	#N/A	#N/A	#N/A	#N/A	#N/A	#N/A	#N/A	#N/A
AD GWAS association for rs1532278
variant_id	p_value	chromosome	base_pair_location	effect_allele	other_allele	effect_allele_frequency	odds_ratio	ci_lower	ci_upper	beta	standard_error	n_cases	n_controls	het_isq	het_pvalue	variant_alternate_id
rs1532278	3.02e-33	8	27608798	T	C	0.383	0.905	0.89	0.919	-0.1003	0.0083	85934	401577	31.9	0.1359	chr8:27608798:T:C
