## Supplementary material for "Alzheimer’s disease protective allele of *Clusterin* modulates neuronal excitability through lipid-droplet-mediated neuron-glia communication": Table S2

### Sheet: Sheet1
Brain eQTL for CLU (from eQTL-Meta-analysis MetaBrain: https://www.metabrain.nl/index.html)
Brain Region	Gene (GRCh38)	Chr	TSS	Strand	Symbol	SNP (GRCh38)	Chr	Pos	Alleles	Effect Allele	Rank	P	Z	Beta	SE	N	Nr Datasets	Nr tested SNPs	Adjusted P	Qvalue
Cerebellum-EUR	ENSG00000120885.22	8	27614700	-	CLU	8:27607795:rs11787077:T_C	8	27607795	T/C	C	1	1.96608e-05	-4.26871	-0.2742	0.064235	489	4	7128	0.0363116	0.021245
Cortex-EUR	ENSG00000120885.22	8	27614700	-	CLU	8:27607795:rs11787077:T_C	8	27607795	C/T	T	1	0.000101284	3.88749	0.107914	0.027759	2674	16	7748	0.176424	0.0275505
SNP linkage disequilibrium (LD) between rs1532278 and the index eQTL SNPs in Metabarin
RS_number	rs2279590	rs11787077	rs1532278
rs2279590	1	0.897	0.877
rs11787077	0.897	1	0.979
rs1532278	0.877	0.979	1
