## Supplementary material for "Alzheimer’s disease protective allele of *Clusterin* modulates neuronal excitability through lipid-droplet-mediated neuron-glia communication": Table S3

### Sheet: r_value
	iGlut_05_B6	iGlut_05_B7	iGlut_05_B8	iGlut_05_B9	iGlut_05_B10	iGlut_05_B1	iGlut_05_B2	iGlut_05_B3	iGlut_05_B4	iGlut_05_B5	iGlut_07_A1	iGlut_07_A2	iGlut_07_A3	iGlut_07_A4	iGlut_07_A5	iGlut_07_A6	iGlut_07_A7	iGlut_07_A8	Single cell_iGlut_05	Single cell_iGlut_07	Single cell postmortem brain_Ast	Single cell postmortem brain_Ex	Single cell postmortem brain_In	Single cell postmortem brain_Mic	Single cell postmortem brain_Oli	Single cell postmortem brain_Opc
iGlut_05_B6	1	0.999282	0.999242	0.99916	0.999058	0.995257	0.995449	0.995769	0.996503	0.996254	0.936411	0.937929	0.93923	0.937588	0.946865	0.946978	0.949507	0.944717	0.57064	0.49602	0.0224418	0.109988	0.0559151	0.0549768	0.0490899	0.00846083
iGlut_05_B7	0.999282	1	0.999118	0.999033	0.998909	0.995863	0.996122	0.996472	0.996726	0.996641	0.931674	0.933128	0.934677	0.933094	0.941705	0.941857	0.944654	0.939776	0.564289	0.490671	0.0224088	0.109364	0.0554892	0.0556924	0.0497519	0.00857707
iGlut_05_B8	0.999242	0.999118	1	0.999081	0.998976	0.99608	0.996005	0.996297	0.996854	0.996794	0.934827	0.936183	0.937208	0.936015	0.945211	0.945196	0.947905	0.943173	0.568431	0.494428	0.0222729	0.110359	0.0562261	0.0548583	0.0493921	0.00868779
iGlut_05_B9	0.99916	0.999033	0.999081	1	0.999247	0.995001	0.995275	0.995634	0.996465	0.996103	0.934376	0.936217	0.937424	0.935699	0.945504	0.945752	0.948345	0.943512	0.569901	0.495175	0.0228602	0.109486	0.0556382	0.054384	0.0496029	0.00868452
iGlut_05_B10	0.999058	0.998909	0.998976	0.999247	1	0.9946	0.994646	0.995032	0.995681	0.995678	0.933127	0.93469	0.935906	0.934466	0.945772	0.945774	0.947796	0.943387	0.565773	0.49004	0.0224015	0.109651	0.0557031	0.0538176	0.0493836	0.00852614
iGlut_05_B1	0.995257	0.995863	0.99608	0.995001	0.9946	1	0.999543	0.999473	0.998528	0.998825	0.928246	0.92969	0.930255	0.930125	0.931805	0.931767	0.934791	0.929405	0.573587	0.505365	0.0221731	0.102885	0.0520591	0.0561019	0.0491314	0.00815952
iGlut_05_B2	0.995449	0.996122	0.996005	0.995275	0.994646	0.999543	1	0.999509	0.9987	0.998753	0.927061	0.928696	0.929444	0.928975	0.930455	0.930635	0.933618	0.927942	0.573393	0.50523	0.0224429	0.102489	0.0518304	0.0564554	0.0490282	0.00829463
iGlut_05_B3	0.995769	0.996472	0.996297	0.995634	0.995032	0.999473	0.999509	1	0.99871	0.998752	0.928209	0.929884	0.930704	0.930258	0.931844	0.931957	0.935358	0.929797	0.573611	0.504798	0.0226235	0.10378	0.0525889	0.0563291	0.0495021	0.00852371
iGlut_05_B4	0.996503	0.996726	0.996854	0.996465	0.995681	0.998528	0.9987	0.99871	1	0.998975	0.938004	0.940005	0.940546	0.939931	0.941644	0.942171	0.944867	0.939579	0.58092	0.510879	0.0227778	0.105041	0.0529935	0.0570645	0.0496435	0.00829174
iGlut_05_B5	0.996254	0.996641	0.996794	0.996103	0.995678	0.998825	0.998753	0.998752	0.998975	1	0.936802	0.93813	0.938822	0.93839	0.939798	0.93981	0.942761	0.937598	0.580318	0.511694	0.0226533	0.105499	0.0537064	0.0558985	0.0494403	0.00839243
iGlut_07_A1	0.936411	0.931674	0.934827	0.934376	0.933127	0.928246	0.927061	0.928209	0.938004	0.936802	1	0.998286	0.998206	0.99854	0.987541	0.987162	0.988509	0.988345	0.639876	0.573081	0.0204861	0.12223	0.0646803	0.0549936	0.0466184	0.0104004
iGlut_07_A2	0.937929	0.933128	0.936183	0.936217	0.93469	0.92969	0.928696	0.929884	0.940005	0.93813	0.998286	1	0.998625	0.998428	0.987389	0.987747	0.988701	0.988242	0.641196	0.574134	0.0210741	0.12267	0.064693	0.0548838	0.0476305	0.00985875
iGlut_07_A3	0.93923	0.934677	0.937208	0.937424	0.935906	0.930255	0.929444	0.930704	0.940546	0.938822	0.998206	0.998625	1	0.998271	0.987601	0.987504	0.989082	0.98832	0.641015	0.573126	0.0210764	0.122735	0.0643245	0.0550482	0.0476234	0.00999033
iGlut_07_A4	0.937588	0.933094	0.936015	0.935699	0.934466	0.930125	0.928975	0.930258	0.939931	0.93839	0.99854	0.998428	0.998271	1	0.987072	0.986805	0.988102	0.987956	0.641698	0.575493	0.0201669	0.120357	0.0630183	0.0550923	0.0468485	0.00927676
iGlut_07_A5	0.946865	0.941705	0.945211	0.945504	0.945772	0.931805	0.930455	0.931844	0.941644	0.939798	0.987541	0.987389	0.987601	0.987072	1	0.997898	0.996698	0.997183	0.618672	0.542681	0.0222244	0.127692	0.0665784	0.051716	0.0470584	0.0106888
iGlut_07_A6	0.946978	0.941857	0.945196	0.945752	0.945774	0.931767	0.930635	0.931957	0.942171	0.93981	0.987162	0.987747	0.987504	0.986805	0.997898	1	0.996707	0.997285	0.621704	0.546492	0.0237378	0.129586	0.0682656	0.0527511	0.0494472	0.012534
iGlut_07_A7	0.949507	0.944654	0.947905	0.948345	0.947796	0.934791	0.933618	0.935358	0.944867	0.942761	0.988509	0.988701	0.989082	0.988102	0.996698	0.996707	1	0.997478	0.622266	0.547706	0.0234224	0.131837	0.0688244	0.0534252	0.0494649	0.012655
iGlut_07_A8	0.944717	0.939776	0.943173	0.943512	0.943387	0.929405	0.927942	0.929797	0.939579	0.937598	0.988345	0.988242	0.98832	0.987956	0.997183	0.997285	0.997478	1	0.620395	0.546079	0.023396	0.131292	0.068984	0.053154	0.0487227	0.0126486
Single cell_iGlut_05	0.57064	0.564289	0.568431	0.569901	0.565773	0.573587	0.573393	0.573611	0.58092	0.580318	0.639876	0.641196	0.641015	0.641698	0.618672	0.621704	0.622266	0.620395	1	0.971248	0.0320016	0.0868039	0.0559429	0.0516272	0.0382421	0.0239258
Single cell_iGlut_07	0.49602	0.490671	0.494428	0.495175	0.49004	0.505365	0.50523	0.504798	0.510879	0.511694	0.573081	0.574134	0.573126	0.575493	0.542681	0.546492	0.547706	0.546079	0.971248	1	0.0330561	0.0831164	0.0598087	0.0506228	0.0432695	0.0288179
Single cell postmortem brain_Ast	0.0224418	0.0224088	0.0222729	0.0228602	0.0224015	0.0221731	0.0224429	0.0226235	0.0227778	0.0226533	0.0204861	0.0210741	0.0210764	0.0201669	0.0222244	0.0237378	0.0234224	0.023396	0.0320016	0.0330561	1	0.404875	0.432127	0.224569	0.377674	0.546552
Single cell postmortem brain_Ex	0.109988	0.109364	0.110359	0.109486	0.109651	0.102885	0.102489	0.10378	0.105041	0.105499	0.12223	0.12267	0.122735	0.120357	0.127692	0.129586	0.131837	0.131292	0.0868039	0.0831164	0.404875	1	0.823037	0.204845	0.351662	0.591404
Single cell postmortem brain_In	0.0559151	0.0554892	0.0562261	0.0556382	0.0557031	0.0520591	0.0518304	0.0525889	0.0529935	0.0537064	0.0646803	0.064693	0.0643245	0.0630183	0.0665784	0.0682656	0.0688244	0.068984	0.0559429	0.0598087	0.432127	0.823037	1	0.193268	0.361292	0.610532
Single cell postmortem brain_Mic	0.0549768	0.0556924	0.0548583	0.054384	0.0538176	0.0561019	0.0564554	0.0563291	0.0570645	0.0558985	0.0549936	0.0548838	0.0550482	0.0550923	0.051716	0.0527511	0.0534252	0.053154	0.0516272	0.0506228	0.224569	0.204845	0.193268	1	0.222242	0.200361
Single cell postmortem brain_Oli	0.0490899	0.0497519	0.0493921	0.0496029	0.0493836	0.0491314	0.0490282	0.0495021	0.0496435	0.0494403	0.0466184	0.0476305	0.0476234	0.0468485	0.0470584	0.0494472	0.0494649	0.0487227	0.0382421	0.0432695	0.377674	0.351662	0.361292	0.222242	1	0.424392
Single cell postmortem brain_Opc	0.00846083	0.00857707	0.00868779	0.00868452	0.00852614	0.00815952	0.00829463	0.00852371	0.00829174	0.00839243	0.0104004	0.00985875	0.00999033	0.00927676	0.0106888	0.012534	0.012655	0.0126486	0.0239258	0.0288179	0.546552	0.591404	0.610532	0.200361	0.424392	1
