## Supplementary material for "Alzheimer’s disease protective allele of *Clusterin* modulates neuronal excitability through lipid-droplet-mediated neuron-glia communication": Table S7

### Sheet: iGlut_down_WikiPathway_2023_Hum
Term	Overlap	P-value	Adjusted P-value	Odds Ratio	Combined Score	Genes
Cytoplasmic Ribosomal Proteins WP477	32/88	1.17562e-27	5.16098e-25	21.3521	1324	RPL4;RPL5;RPL30;RPL31;RPL11;RPL6;RPS4X;RPS14;RPS17;RPS15A;RPS3;RPL37;RPL15;RPS27A;RPL17;RPS12;RPL21;RPS8;RPL22;RPS6;RPL13A;RPL35A;RPS3A;RPS27;RPS29;RPL27A;RPL37A;RPL24;RPL26;RPL29;RPS21;RPS24
mRNA Protein And Metabolite Inducation Pathway By Cyclosporin A WP3953	4/7	1.86688e-05	0.00273187	47.4004	516.126	SLC7A5;SLC1A5;SLC7A11;ATF4
Amino Acid Metabolism In Triple Negative Breast Cancer Cells WP5213	4/7	1.86688e-05	0.00273187	47.4004	516.126	PSAT1;PHGDH;SLC1A5;SLC7A11
Translation Factors WP107	7/50	0.000414661	0.0313002	5.8072	45.2267	EEF1B2;EEF1A1;EIF2S3;EIF3J;EIF4EBP1;EIF4EBP2;EIF2S2
Role Of Hypoxia Angiogenesis And FGF Pathway In OA Chondrocyte Hypertrophy WP5373	7/50	0.000414661	0.0313002	5.8072	45.2267	CEBPB;JUN;AKT3;CCN2;VHL;DDR2;VEGFA
Focal Adhesion WP306	15/199	0.000427793	0.0313002	2.93007	22.7282	VAV3;JUN;SHC3;ROCK2;PARVA;ARHGAP35;VAV2;VEGFA;RELN;COL4A2;AKT3;FLNA;TNR;MET;PPP1R12C
Phosphodiesterases In Neuronal Function WP4222	7/54	0.000668772	0.0417729	5.31187	38.8302	GUCY1A2;GRIN2A;PDE1C;ADCY2;ADCY1;GRIN2B;ADCY6
Photodynamic Therapy Induced Unfolded Protein Response WP3613	5/27	0.000761237	0.0417729	8.0865	58.0656	XBP1;DDIT3;ASNS;ATF3;ATF4
Head And Neck Squamous Cell Carcinoma WP4674	8/73	0.000880083	0.0419122	4.3936	30.9111	RB1;AKT3;SESN2;RPS6;DDIT4;EIF4EBP1;FAT1;VEGFA
Adipogenesis WP236	11/131	0.00101403	0.0419122	3.28116	22.6197	RB1;NCOR2;GDF10;CYP26B1;CEBPB;IRS1;CELF1;DDIT3;NRIP1;RORA;PLIN2
Serine Metabolism WP4688	3/8	0.00105019	0.0419122	21.2891	146.017	PSAT1;SHMT2;PHGDH
Myometrial Relaxation And Contraction Pathways WP289	12/156	0.00131242	0.0457984	2.98469	19.8061	JUN;IGFBP5;GRK4;GNG4;RGS16;ADCY2;ADCY1;ATF5;SLC8A1;ATF3;ADCY6;ATF4
Circadian Rhythm Genes WP3594	14/201	0.00141305	0.0457984	2.68543	17.6218	JUN;DDX5;ROCK2;RORA;ADCY1;RORB;HS3ST2;NFIL3;ID2;NRIP1;KLF9;ATF5;RPS27A;ATF4
Brain Derived Neurotrophic Factor BDNF Signaling Pathway WP2380	11/137	0.00146054	0.0457984	3.12394	20.3961	VAV3;JUN;SHC3;DOCK3;IRS1;CNR1;RPS6;EIF4EBP1;EIF2S2;GRIN2B;VAV2
Trans Sulfuration One Carbon Metabolism And Related Pathways WP2525	7/68	0.00263136	0.0770113	4.0898	24.2945	MAT2A;MTHFD2;SHMT2;CBS;PSAT1;PHGDH;BCAT1
Vitamin D Sensitive Calcium Signaling In Depression WP4698	5/36	0.00290016	0.079573	5.73615	33.5162	GRIN2A;KDM1A;KCNQ3;GRIN2B;SLC8A1
NRP1 Triggered Signaling Pathways In Pancreatic Cancer WP5144	6/53	0.00325881	0.084154	4.54468	26.0246	SEMA3A;AKT3;PLXNA1;CCN2;MET;VEGFA
Amino Acid Metabolism WP3925	8/91	0.00362129	0.0883192	3.43757	19.3223	ADH1C;GOT1;CBS;GPT2;ASNS;BCAT1;ASS1;FARSB
VEGFA VEGFR2 Signaling WP3888	22/430	0.0042277	0.097682	1.94087	10.609	RPL5;JUN;NRP2;ROCK2;EPB41;RPS6;RPL13A;SHB;SLC7A1;SLC8A1;QKI;VAV2;VEGFA;RCN1;CTNNA1;MAPKAPK5;RPL26;CCN2;CHAC1;ATF4;FARSB;MAP2K6
Chemokine Signaling Pathway WP3929	11/165	0.00612349	0.13383	2.55225	13.0053	VAV3;PREX1;SHC3;GRK4;ROCK2;GNG4;AKT3;ADCY2;ADCY1;ADCY6;VAV2
Integrin Mediated Cell Adhesion WP185	8/101	0.00679223	0.13383	3.06636	15.3072	VAV3;SHC3;ROCK2;AKT3;MAPK4;TNS1;MAP2K6;VAV2
Notch Signaling WP268	5/44	0.00697983	0.13383	4.55762	22.6274	NCOR2;KCNJ5;KAT2B;DTX1;DTX4
Transcriptional Activation By NRF2 In Response To Phytochemicals WP3	3/15	0.00739042	0.13383	8.86724	43.5166	CEBPB;MAF;SLC7A11
Envelope Proteins And Their Potential Roles In EDMD Physiopathology WP4535	5/46	0.00842417	0.13383	4.33485	20.7061	KIF5B;ADCY2;ADCY1;CCN2;ADCY6
Endoplasmic Reticulum Stress Response In Coronavirus Infection WP4861	5/46	0.00842417	0.13383	4.33485	20.7061	PPP1R14A;XBP1;DDIT3;PPP1R12C;ATF4
Cell Migration And Invasion Through p75NTR WP4561	4/30	0.00884664	0.13383	5.4628	25.8266	EFNB2;JUN;TRIO;AKT3
Quercetin And Nf kB AP 1 Induced Apoptosis WP2435	3/16	0.00891209	0.13383	8.18473	38.6347	JUN;MAFK;VEGFA
Major Receptors Targeted By Epinephrine And Norepinephrine WP4589	3/16	0.00891209	0.13383	8.18473	38.6347	ADCY2;ADCY1;ADCY6
Nsp1 From SARS CoV 2 Inhibits Translation Initiation In The Host Cell WP5027	3/16	0.00891209	0.13383	8.18473	38.6347	EIF2S3;EIF3J;EIF2S2
Calcium Regulation In Cardiac Cells WP536	10/151	0.00914555	0.13383	2.53117	11.8825	KCNJ5;GRK4;GNG4;RGS16;ADCY2;ADCY1;CACNA1E;ADRA1A;SLC8A1;ADCY6
Thermogenesis WP4321	8/108	0.0100265	0.139494	2.85068	13.1203	KDM1A;CNR1;RPS6;DPF3;ADCY2;ADCY1;ADCY6;CREB5
Androgen Receptor Signaling Pathway WP138	7/87	0.0101681	0.139494	3.11542	14.2951	RB1;NCOR2;KAT2B;JUN;KDM1A;ROCK2;FLNA
Robo4 And VEGF Signaling Pathways Crosstalk WP3943	2/6	0.0105581	0.140455	17.7095	80.5933	SLIT2;VEGFA
White Fat Cell Differentiation WP4149	4/32	0.0111183	0.143557	5.07208	22.8201	CEBPB;DDIT3;CTNNA1;RORA
Insulin Signaling WP481	10/160	0.0133725	0.165491	2.37819	10.2608	XBP1;JUN;SHC3;IRS1;KIF5B;EIF4EBP1;SGK1;RHOQ;MAPK4;MAP2K6
Metabolic Epileptic Disorders WP5355	7/92	0.013571	0.165491	2.9314	12.6045	GOT1;SHMT2;CBS;PSAT1;PHGDH;SLC1A5;ASS1
LDLRAD4 And What We Know About It WP4904	2/7	0.0145133	0.172199	14.1668	59.9638	PMEPA1;LDLRAD4
P38 MAPK Signaling Pathway WP400	4/35	0.0151775	0.175339	4.58053	19.183	DDIT3;MAPKAPK5;MAP2K6;HMGN1
Neuroinflammation And Glutamatergic Signaling WP5083	9/140	0.0155962	0.175557	2.44869	10.1883	GRIN2A;GOT1;IRS1;SHMT2;PSAT1;GRIK3;PHGDH;ADCY1;GRIN2B
Prolactin Signaling Pathway WP2037	6/74	0.0162488	0.17833	3.13778	12.9268	JUN;IRS1;RPS6;EIF4EBP1;FLNA;VAV2
Hypertrophy Model WP516	3/20	0.0167249	0.179079	6.25762	25.599	EIF4EBP1;ATF3;VEGFA
Effect Of Progerin On Genes Involved In Hutchinson Gilford Progeria Syndrome WP4320	4/37	0.0183404	0.189579	4.30248	17.2041	RB1;KDM1A;RBBP4;CBX1
Insulin Signaling In Adipocytes Normal Condition WP3634	2/8	0.0190011	0.189579	11.8051	46.7867	IRS1;RPS6
Insulin Signaling In Adipocytes Diabetic Condition WP3635	2/8	0.0190011	0.189579	11.8051	46.7867	IRS1;RPS6
Thyroid Stimulating Hormone TSH Signaling Pathway WP2032	5/58	0.0215589	0.207062	3.3513	12.8588	RB1;RPS6;SCRIB;ADCY2;MAP2K6
Transcription Factor Regulation In Adipogenesis WP3599	3/22	0.0216967	0.207062	5.59835	21.445	CEBPB;IRS1;NRIP1
MET In Type 1 Papillary Renal Cell Carcinoma WP4205	5/59	0.0230393	0.210481	3.28907	12.4016	JUN;AKT3;RPL11;MET;C8ORF34
Neural Crest Cell Migration During Development WP4564	4/40	0.0238012	0.210481	3.94333	14.7402	JUN;TRIO;AKT3;EPHB1
Folate Alcohol And Cancer Pathway Hypotheses WP1589	2/9	0.0239891	0.210481	10.1181	37.7422	CEBPB;CBS
NRF2 ARE Regulation WP4357	3/23	0.0244522	0.210481	5.31816	19.7359	CEBPB;MAF;SLC7A11
GDNF RET Signaling Axis WP4830	3/23	0.0244522	0.210481	5.31816	19.7359	ROBO2;SOX11;SLIT2
Follicle Stimulating Hormone FSH Signaling Pathway WP2035	3/24	0.0273874	0.22685	5.06465	18.221	RPS6;EIF4EBP1;SGK1
Unfolded Protein Response WP4925	3/24	0.0273874	0.22685	5.06465	18.221	XBP1;DDIT3;ATF4
EGFR Tyrosine Kinase Inhibitor Resistance WP4806	6/84	0.0284147	0.231001	2.73409	9.73567	SHC3;AKT3;RPS6;EIF4EBP1;MET;VEGFA
Trans Sulfuration Pathway WP2333	2/10	0.0294465	0.232202	8.85291	31.2081	GOT1;CBS
Fas Ligand Pathway And Stress Induction Of Heat Shock Proteins WP314	4/43	0.0301492	0.232202	3.63943	12.7438	RB1;DFFA;JUN;LMNB2
Neural Crest Cell Migration In Cancer WP4565	4/43	0.0301492	0.232202	3.63943	12.7438	JUN;TRIO;AKT3;EPHB1
Aryl Hydrocarbon Receptor Pathway WP2586	4/46	0.0374045	0.278315	3.37895	11.1031	RB1;NCOR2;NRIP1;VEGFA
Translation Inhibitors In Chronically Activated PDGFRA Cells WP4566	4/46	0.0374045	0.278315	3.37895	11.1031	AKT3;RPS6;EIF4EBP1;MAP2K6
Melanoma WP4685	5/68	0.0393388	0.286348	2.8179	9.11743	RB1;GRM3;GRIN2A;AKT3;GADD45G
G Protein Signaling Pathways WP35	6/91	0.0397886	0.286348	2.50802	8.08629	PDE1C;GNG4;ADCY2;ADCY1;ADCY6;AKAP1
Alanine And Aspartate Metabolism WP106	2/12	0.0416525	0.290245	7.0816	22.5081	GOT1;ASS1
Biomarkers For Urea Cycle Disorders WP4583	2/12	0.0416525	0.290245	7.0816	22.5081	GOT1;ASS1
Exercise Induced Circadian Regulation WP410	4/48	0.0427503	0.293241	3.22503	10.1665	NCKAP1;CEBPB;KLF9;QKI
Hepatitis C And Hepatocellular Carcinoma WP3646	4/49	0.0455762	0.307815	3.1532	9.73824	JUN;COL4A2;VAV2;VEGFA
Transcriptional Cascade Regulating Adipogenesis WP4211	2/13	0.0483458	0.317809	6.43749	19.5016	CEBPB;DDIT3
Synaptic Signaling Pathways Associated With Autism Spectrum Disorder WP4539	4/50	0.0485038	0.317809	3.08449	9.33402	GRIN2A;AKT3;EIF4EBP1;GRIN2B
Tumor Suppressor Activity Of SMARCB1 WP4204	3/31	0.0528611	0.341265	3.79712	11.1639	RB1;RBBP4;DPF3
Development And Heterogeneity Of The ILC Family WP3893	3/32	0.0571793	0.358596	3.666	10.4905	NFIL3;ID2;RORA
Metabolic Pathways Of Fibroblasts WP5312	3/32	0.0571793	0.358596	3.666	10.4905	PSAT1;PHGDH;SLC1A5
Pleural Mesothelioma WP5087	18/437	0.0597087	0.369185	1.5338	4.32269	JUN;RPS6;CXXC4;CDH7;VEGFA;SLC7A5;SFRP2;RBBP4;COL4A2;DDIT3;AKT3;EIF4EBP1;CTNNA1;CCN2;MET;ATF3;HMGN1;MAP2K6
Interferon Type I Signaling Pathways WP585	4/54	0.0612246	0.372458	2.83715	7.92474	IRS1;RPS6;EIF4EBP1;MAP2K6
GPR40 Pathway WP3958	2/15	0.0627834	0.372458	5.44655	15.0764	PLCL1;PKD1
Cysteine And Methionine Catabolism WP4504	2/15	0.0627834	0.372458	5.44655	15.0764	GOT1;CBS
Hepatocyte Growth Factor Receptor Signaling WP313	3/34	0.0662968	0.382601	3.42913	9.30532	JUN;RASA1;MET
Type 2 Papillary Renal Cell Carcinoma WP4241	3/34	0.0662968	0.382601	3.42913	9.30532	CADM2;VHL;VEGFA
Oncostatin M Signaling Pathway WP2374	4/56	0.0681827	0.382601	2.72775	7.32554	CEBPB;IRS1;RPS6;VEGFA
Airway Smooth Muscle Cell Contraction WP4962	2/16	0.0704794	0.382601	5.05725	13.414	PPP1R14A;ROCK2
ID Signaling Pathway WP53	2/16	0.0704794	0.382601	5.05725	13.414	RB1;ID2
Angiopoietin Like Protein 8 Regulatory Pathway WP3915	7/132	0.0728787	0.382601	1.98924	5.20973	SHC3;SESN3;IRS1;EIF4EBP1;RHOQ;MAPK4;MAP2K6
EGF EGFR Signaling Pathway WP437	8/159	0.0734554	0.382601	1.88289	4.91638	VAV3;JUN;SH3KBP1;RASA1;EIF4EBP1;PTPN12;MAPK4;VAV2
Epithelial To Mesenchymal Transition In Colorectal Cancer WP4239	8/160	0.0755633	0.382601	1.87041	4.83086	NRP2;COL4A2;RBBP4;GDF15;ID2;AKT3;PKD1;MAP2K6
Glioblastoma Signaling Pathways WP2261	5/82	0.0758687	0.382601	2.30389	5.94115	RB1;IRS1;AKT3;MET;MAP2K6
Focal Adhesion PI3K Akt mTOR Signaling Pathway WP3932	13/302	0.0760256	0.382601	1.60199	4.12781	IRS1;RPS6;VEGFA;RELN;COL4A2;GNG4;AKT3;DDIT4;EIF4EBP1;TNR;MET;ATF4;CREB5
Factors And Pathways Affecting Insulin Like Growth Factor IGF1 Akt Signaling WP3850	3/36	0.0760327	0.382601	3.22097	8.29912	IGFBP5;IRS1;ACVR2B
Host Pathogen Interaction Of Human Coronaviruses MAPK Signaling WP4877	3/36	0.0760327	0.382601	3.22097	8.29912	JUN;DDIT3;MAP2K6
Amplification And Expansion Of Oncogenic Pathways As Metastatic Traits WP3678	2/17	0.0784628	0.382601	4.71985	12.0126	VHL;VEGFA
miR 509 3P Alteration Of YAP1 ECM Axis WP3967	2/17	0.0784628	0.382601	4.71985	12.0126	PBX3;GPC6
Involvement Of Secretase In Neurodegenerative Diseases WP5372	2/17	0.0784628	0.382601	4.71985	12.0126	CEBPB;AKT3
NRXN1 Deletion Syndrome WP5398	2/17	0.0784628	0.382601	4.71985	12.0126	GRIN2A;GRIN2B
MAPK Signaling Pathway WP382	11/246	0.079309	0.382601	1.66552	4.22109	JUN;DDIT3;RASGRF2;RASA1;AKT3;FLNA;MAPKAPK5;CACNA1E;ATF4;MAP2K6;CACNG5
Clear Cell Renal Cell Carcinoma Pathways WP4018	5/85	0.0854735	0.404964	2.21715	5.45318	SHMT2;PSAT1;PHGDH;VHL;VEGFA
PI3K Akt Signaling Pathway WP4172	14/338	0.0859079	0.404964	1.5389	3.7772	IRS1;RPS6;VEGFA;RELN;COL4A2;GNG4;AKT3;DDIT4;EIF4EBP1;TNR;SGK1;MET;ATF4;CREB5
4 Hydroxytamoxifen Dexamethasone And Retinoic Acids Regulation Of P27 Expression WP3879	2/18	0.0867122	0.404964	4.42464	10.8189	EIF4EBP1;MAP2K6
Endoderm Differentiation WP2853	7/140	0.0926811	0.428284	1.86881	4.44513	VAV3;KDM4A;TCEAL2;PBX3;HOXA1;RTF1;ZFHX4
Disorders Of Folate Metabolism And Transport WP4259	2/19	0.0952069	0.433046	4.16415	9.79284	SHMT2;MTHFD2
Orexin Receptor Pathway WP5094	5/88	0.0956845	0.433046	2.13668	5.01414	RPS6;EIF4EBP1;OPRK1;VHL;SGK1
PDGF Pathway WP2526	3/40	0.0972373	0.435583	2.87216	6.69387	JUN;RASA1;VAV2
Glycosaminoglycan Synthesis In Fibroblasts WP5395	3/41	0.102876	0.456186	2.79644	6.35975	HS3ST1;HS3ST2;CHST3
Hereditary Leiomyomatosis And Renal Cell Carcinoma Pathway WP4206	2/20	0.103927	0.45624	3.9326	8.90368	RPS6;VEGFA
Splicing Factor NOVA Regulated Synaptic Proteins WP4148	3/42	0.10864	0.456761	2.72459	6.04781	EPB41;GRIN2B;MAPK4
Metabolic Reprogramming In Colon Cancer WP4290	3/42	0.10864	0.456761	2.72459	6.04781	SHMT2;PSAT1;SLC1A5
Inflammatory Bowel Disease Signaling WP5198	3/42	0.10864	0.456761	2.72459	6.04781	JUN;MAF;RORA
Metabolic Reprogramming In Pancreatic Cancer WP5220	3/42	0.10864	0.456761	2.72459	6.04781	SLC7A5;GOT1;SLC1A5
IL 24 Signaling Pathway WP5413	10/232	0.109248	0.456761	1.60089	3.54458	RB1;JUN;XBP1;DDIT3;RPS6;EIF4EBP1;SF3B1;ATF4;GADD45G;VEGFA
Spinal Cord Injury WP2431	6/119	0.11105	0.459915	1.88384	4.14025	RB1;EFNB2;SEMA6A;ROCK2;SLIT3;SLIT2
Urea Cycle And Associated Pathways WP4595	2/21	0.112854	0.463018	3.72543	8.12763	GOT1;ASS1
Vitamin A And Carotenoid Metabolism WP716	3/43	0.114527	0.465532	2.65634	5.75614	CYP26B1;CRABP1;DHRS3
Genes Controlling Nephrogenesis WP4823	3/44	0.120532	0.482385	2.59142	5.48303	ROBO2;SLIT2;VEGFA
Fragile X Syndrome WP4549	6/122	0.121098	0.482385	1.83483	3.87361	EEF1A1;GRIN2A;CNR1;EIF4EBP2;HOXB8;GRIN2B
Sildenafil Treatment WP5294	2/22	0.12197	0.482385	3.53898	7.44595	GUCY1A2;AKT3
miR 517 Relationship With ARCN1 And USP1 WP3596	1/5	0.130378	0.501972	8.83864	18.0071	ID2
Hormonal Control Of Pubertal Growth Spurt WP4194	1/5	0.130378	0.501972	8.83864	18.0071	SST
SARS CoV 2 Altering Angiogenesis Via NRP1 WP5065	1/5	0.130378	0.501972	8.83864	18.0071	VEGFA
Leptin Signaling Pathway WP2034	4/71	0.132097	0.501972	2.11542	4.28208	IRS1;ROCK2;RPS6;EIF4EBP1
NO cGMP PKG Mediated Neuroprotection WP4008	3/46	0.132876	0.501972	2.47063	4.98658	GUCY1A2;GRIN2A;GRIN2B
Nonalcoholic Fatty Liver Disease WP4396	7/154	0.133783	0.501972	1.6896	3.39869	XBP1;JUN;IRS1;DDIT3;NDUFA10;AKT3;ATF4
Ras Signaling WP4223	8/184	0.136815	0.502173	1.61334	3.20914	GRIN2A;SHC3;GNG4;RASGRF2;RASA1;AKT3;GRIN2B;MET
Non Small Cell Lung Cancer WP4255	4/72	0.137022	0.502173	2.0842	4.14259	RB1;AKT3;CRABP1;GADD45G
Physiological And Pathological Hypertrophy Of The Heart WP1528	2/24	0.1407	0.502173	3.21692	6.30879	JUN;MYEF2
Angiogenesis WP1539	2/24	0.1407	0.502173	3.21692	6.30879	TIMP3;VEGFA
MTHFR Deficiency WP4288	2/24	0.1407	0.502173	3.21692	6.30879	GRIN2A;MARS1
LDL Influence On CD14 And TLR4 WP5272	2/24	0.1407	0.502173	3.21692	6.30879	ATF4;CREB5
MECP2 And Associated Rett Syndrome WP3584	4/73	0.14202	0.502797	2.05389	4.00876	SST;RPS6;OPRK1;SGK1
Sudden Infant Death Syndrome SIDS Susceptibility Pathways WP706	7/157	0.143602	0.504329	1.65555	3.21295	JUN;CEBPB;SST;RORA;TAC1;HSPD1;VEGFA
Rett Syndrome Causing Genes WP4312	3/48	0.145637	0.507418	2.36058	4.54799	NCOR2;GRIN2A;GRIN2B
S1P Receptor Signal Transduction WP26	2/25	0.150282	0.515422	3.0769	5.83146	AKT3;MAPK4
Hypothesized Pathways In Pathogenesis Of Cardiovascular Disease WP3668	2/25	0.150282	0.515422	3.0769	5.83146	FLNA;CCN2
EV Release From Cardiac Cells And Their Functional Effects WP3297	1/6	0.154342	0.517223	7.07055	13.2119	RGS16
Amino Acid Metabolism Pathway Excerpt Histidine Catabolism Extension WP4661	1/6	0.154342	0.517223	7.07055	13.2119	GPT2
Cellular Proteostasis WP4918	1/6	0.154342	0.517223	7.07055	13.2119	PFDN2
Photodynamic Therapy Induced AP 1 Survival Signaling WP3611	3/50	0.158779	0.520263	2.2599	4.15876	RB1;JUN;MAP2K6
IL 4 Signaling Pathway WP395	3/50	0.158779	0.520263	2.2599	4.15876	CEBPB;IRS1;FLNA
Warburg Effect Modulated By Deubiquitinating Enzymes And Their Substrates WP5216	2/26	0.15999	0.520263	2.94854	5.40363	VHL;VEGFA
EPO Receptor Signaling WP581	2/26	0.15999	0.520263	2.94854	5.40363	IRS1;RASA1
Synaptic Vesicle Pathway WP2267	3/51	0.165482	0.534167	2.21271	3.98042	SLC17A8;SYN3;CPLX2
Netrin UNC5B Signaling Pathway WP4747	3/52	0.172267	0.552009	2.16744	3.81189	JUN;NTN4;CCN2
Glial Cell Differentiation WP2276	1/7	0.177647	0.555624	5.89182	10.1808	MSN
MicroRNA For Targeting Cancer Growth And Vascularization In Glioblastoma WP3593	1/7	0.177647	0.555624	5.89182	10.1808	VEGFA
Apoptosis Related Network Due To Altered Notch3 In Ovarian Cancer WP2864	3/53	0.179129	0.555624	2.12398	3.65249	VAV3;CTNNA1;HSPD1
One Carbon Metabolism And Related Pathways WP3940	3/53	0.179129	0.555624	2.12398	3.65249	MAT2A;SHMT2;BCAT1
Angiotensin II Receptor Type 1 Pathway WP5036	2/28	0.179724	0.555624	2.72145	4.67092	CCN2;MAP2K6
Alzheimer 39 S Disease And miRNA Effects WP2059	10/260	0.182368	0.555968	1.41952	2.41564	GRIN2A;XBP1;LRP1;IRS1;KIF5C;DDIT3;KIF5B;AKT3;GRIN2B;ATF4
Alzheimer 39 S Disease WP5124	10/260	0.182368	0.555968	1.41952	2.41564	GRIN2A;XBP1;LRP1;IRS1;KIF5C;DDIT3;KIF5B;AKT3;GRIN2B;ATF4
Notch Signaling Pathway WP61	3/54	0.186065	0.562762	2.08222	3.50159	NCOR2;FHL1;DTX1
One Carbon Metabolism WP241	2/29	0.189724	0.562762	2.62052	4.3558	SHMT2;MTHFD2
Cannabinoid Receptor Signaling WP3869	2/29	0.189724	0.562762	2.62052	4.3558	CNR1;ADCY1
PDGFR Beta Pathway WP3972	2/29	0.189724	0.562762	2.62052	4.3558	JUN;RASA1
Overlap Between Signal Transduction Pathways Contributing To LMNA Laminopathies WP4879	3/55	0.193069	0.567332	2.04208	3.35861	RB1;KAT2B;CEBPB
MicroRNAs In Cardiomyocyte Hypertrophy WP1544	4/83	0.195582	0.567332	1.79298	2.92574	MYEF2;ROCK2;MAPK4;MAP2K6
Matrix Metalloproteinases WP129	2/30	0.199796	0.567332	2.5268	4.06931	MMP17;TIMP3
GPR143 In Melanocytes And Retinal Pigment Epithelium Cells WP4941	2/30	0.199796	0.567332	2.5268	4.06931	ADCY2;VEGFA
Familial Partial Lipodystrophy WP5102	2/30	0.199796	0.567332	2.5268	4.06931	KLF9;LMNB2
Transcription Factors Regulate miRNAs Related To Cardiac Hypertrophy WP1559	1/8	0.200311	0.567332	5.04987	8.11961	MYEF2
NAD Biosynthesis II From Tryptophan WP2485	1/8	0.200311	0.567332	5.04987	8.11961	QPRT
Ethanol Effects On Histone Modifications WP3996	2/31	0.20993	0.583218	2.43955	3.80809	KAT2B;ADH1C
Antiviral And Anti Inflammatory Effects Of Nrf2 On SARS CoV 2 Pathway WP5113	2/31	0.20993	0.583218	2.43955	3.80809	GUCY1A2;SLC7A11
Prostaglandin And Leukotriene Metabolism In Senescence WP5122	2/31	0.20993	0.583218	2.43955	3.80809	RB1;IGFBP5
Gastrin Signaling Pathway WP4659	5/115	0.211234	0.583218	1.60997	2.50317	JUN;IRS1;RPS6;EIF4EBP1;VEGFA
Pre Implantation Embryo WP3527	3/58	0.214454	0.584494	1.93039	2.97215	DDIT3;CELF3;SOX11
ATR Signaling WP3875	1/9	0.222351	0.584494	4.41841	6.64307	TOPBP1
Ethanol Metabolism Production Of ROS By CYP2E1 WP4269	1/9	0.222351	0.584494	4.41841	6.64307	MAFK
Urea Cycle And Related Diseases WP4571	1/9	0.222351	0.584494	4.41841	6.64307	ASS1
Methylation Pathways WP704	1/9	0.222351	0.584494	4.41841	6.64307	MAT2A
Development Of Ureteric Collection System WP5053	3/60	0.228977	0.584494	1.86247	2.74552	ROBO2;CRIM1;SLIT2
Pancreatic Adenocarcinoma Pathway WP4263	4/89	0.230281	0.584494	1.6659	2.4463	RB1;AKT3;VEGFA;GADD45G
Fluoropyrimidine Activity WP1601	2/33	0.230336	0.584494	2.28192	3.35035	UCK2;ABCC5
Alpha 6 Beta 4 Signaling Pathway WP244	2/33	0.230336	0.584494	2.28192	3.35035	IRS1;EIF4EBP1
BDNF TrkB Signaling WP3676	2/33	0.230336	0.584494	2.28192	3.35035	EIF4EBP1;ADCY1
MAPK Cascade WP422	2/33	0.230336	0.584494	2.28192	3.35035	JUN;MAP2K6
Signal Transduction Through IL1R WP4496	2/33	0.230336	0.584494	2.28192	3.35035	JUN;MAP2K6
Disruption Of Postsynaptic Signaling By CNV WP4875	2/33	0.230336	0.584494	2.28192	3.35035	GRIN2A;GRIN2B
Monoamine GPCRs WP58	2/33	0.230336	0.584494	2.28192	3.35035	HTR1B;ADRA1A
ErbB Signaling Pathway WP673	4/90	0.236209	0.592793	1.64644	2.37588	JUN;SHC3;AKT3;EIF4EBP1
Hippo Merlin Signaling Dysregulation WP4541	5/120	0.236307	0.592793	1.53958	2.22103	PPP1R14A;CTNNA1;CCN2;MET;CDH7
Prostaglandin And Leukotriene Metabolism In Senescence WP5321	2/34	0.240589	0.597886	2.2105	3.14922	RB1;IGFBP5
P53 Transcriptional Gene Network WP4963	4/91	0.242173	0.597886	1.62743	2.30787	SESN2;DDIT4;SLC7A11;ULBP1
TCA Cycle In Senescence WP5050	1/10	0.243785	0.597886	3.92727	5.54322	GOT1
Acquired Partial Lipodystrophy Barraquer Simons Syndrome WP5104	1/10	0.243785	0.597886	3.92727	5.54322	LMNB2
B Cell Receptor Signaling Pathway WP23	4/92	0.248171	0.602327	1.60886	2.24216	JUN;MAPK4;VAV2;MAP2K6
Endometrial Cancer WP4155	3/63	0.251084	0.602327	1.76907	2.4448	AKT3;CTNNA1;GADD45G
Endochondral Ossification WP474	3/63	0.251084	0.602327	1.76907	2.4448	TIMP3;DDR2;VEGFA
Endochondral Ossification With Skeletal Dysplasias WP4808	3/63	0.251084	0.602327	1.76907	2.4448	TIMP3;DDR2;VEGFA
lncRNA In Canonical Wnt Signaling And Colorectal Cancer WP4258	4/93	0.254201	0.606491	1.5907	2.17867	JUN;SFRP2;CXXC4;ATF3
Ferroptosis WP4313	3/64	0.258523	0.608231	1.73998	2.35379	CBS;SLC7A11;SLC1A5
Target Of Rapamycin Signaling WP1471	2/36	0.261145	0.608231	2.08025	2.79311	DDIT4;EIF4EBP1
mRNA Processing WP411	5/125	0.262152	0.608231	1.47505	1.97484	CELF1;TRA2B;SRSF4;SF3B1;RBM5
PTF1A Related Regulatory Pathway WP4147	1/11	0.264629	0.608231	3.53436	4.69868	KAT2B
Glycolysis In Senescence WP5049	1/11	0.264629	0.608231	3.53436	4.69868	RB1
NPHP1 Deletion Syndrome WP5399	1/11	0.264629	0.608231	3.53436	4.69868	FLNA
PAFAH1B1 Copy Number Variation WP5409	1/11	0.264629	0.608231	3.53436	4.69868	RELN
Small Cell Lung Cancer WP4658	4/95	0.266349	0.608995	1.55558	2.05795	RB1;COL4A2;AKT3;GADD45G
IL 5 Signaling Pathway WP127	2/37	0.271432	0.61107	2.02071	2.6351	JUN;RPS6
Ovarian Infertility WP34	2/37	0.271432	0.61107	2.02071	2.6351	CEBPB;NRIP1
Serotonin HTR1 Group And FOS Pathway WP722	2/37	0.271432	0.61107	2.02071	2.6351	HTR1B;MAP2K6
AGE RAGE Pathway WP2324	3/66	0.273484	0.612549	1.68457	2.18406	JUN;IRS1;MSN
Nuclear Receptors WP170	2/38	0.281714	0.613417	1.96448	2.48873	ESRRB;RORA
MAPK And NFkB Signaling Pathways Inhibited By Yersinia YopJ WP3849	1/12	0.2849	0.613417	3.21289	4.03417	MAP2K6
PtdIns 4 5 P2 In Cytokinesis Pathway WP5199	1/12	0.2849	0.613417	3.21289	4.03417	MSN
TGF Smad Signaling Pathway WP5382	1/12	0.2849	0.613417	3.21289	4.03417	CCN2
Folate Metabolism WP176	3/68	0.288532	0.613417	1.63257	2.02919	MTHFD2;SHMT2;CBS
Th17 Cell Differentiation Pathway WP5130	3/69	0.29608	0.613417	1.60775	1.95683	JUN;NFIL3;RORA
TGF Beta Signaling Pathway WP366	5/132	0.299325	0.613417	1.39324	1.68056	JUN;MET;ATF3;MAPK4;MAP2K6
Thymic Stromal Lymphopoietin TSLP Signaling Pathway WP2203	2/40	0.302233	0.613417	1.8609	2.22667	RPS6;EIF4EBP1
Bladder Cancer WP2828	2/40	0.302233	0.613417	1.8609	2.22667	RB1;VEGFA
Microglia Pathogen Phagocytosis Pathway WP3937	2/40	0.302233	0.613417	1.8609	2.22667	VAV3;VAV2
Genes Targeted By miRNAs In Adipocytes WP1992	1/13	0.304612	0.613417	2.945	3.50077	HCN4
Mammary Gland Development Pathway Puberty Stage 2 Of 4 WP2814	1/13	0.304612	0.613417	2.945	3.50077	NRIP1
Estrogen Receptor Pathway WP2881	1/13	0.304612	0.613417	2.945	3.50077	JUN
MFAP5 Mediated Ovarian Cancer Cell Motility And Invasiveness WP3301	1/13	0.304612	0.613417	2.945	3.50077	JUN
Cell Type Dependent Selectivity Of CCK2R Signaling WP3679	1/13	0.304612	0.613417	2.945	3.50077	CNR1
BMP2 WNT4 FOXO1 Pathway In Primary Endometrial Stromal Cell Differentiation WP3876	1/13	0.304612	0.613417	2.945	3.50077	SST
Development Of Pulmonary Dendritic Cells And Macrophage Subsets WP3892	1/13	0.304612	0.613417	2.945	3.50077	ID2
Krebs Cycle Disorders WP4236	1/13	0.304612	0.613417	2.945	3.50077	SUCLA2
Methionine Metabolism Leading To Sulfur Amino Acids And Related Disorders WP4292	1/13	0.304612	0.613417	2.945	3.50077	CBS
Neuroinflammation WP4919	1/13	0.304612	0.613417	2.945	3.50077	JUN
Nitric Oxide Metabolism In Cystic Fibrosis WP4947	1/13	0.304612	0.613417	2.945	3.50077	PRMT8
Familial Hyperlipidemia Type 3 WP5110	1/13	0.304612	0.613417	2.945	3.50077	LRP1
Common Pathways Underlying Drug Addiction WP2636	2/41	0.312457	0.62634	1.81309	2.10914	GRIN2A;ADCY1
2Q37 Copy Number Variation Syndrome WP5224	5/135	0.315516	0.629598	1.36088	1.56983	EEF1A1;ARL4C;JUN;NDUFA10;RPS6
H19 Action Rb E2F1 Signaling And CDK Beta Catenin Activity WP3969	1/14	0.323783	0.640273	2.71832	3.0654	RB1
6Q16 Copy Number Variation WP5400	1/14	0.323783	0.640273	2.71832	3.0654	SIM1
Chromosomal And Microsatellite Instability In Colorectal Cancer WP4216	3/73	0.326357	0.64247	1.51556	1.69707	JUN;AKT3;GADD45G
Arrhythmogenic Right Ventricular Cardiomyopathy WP2118	3/74	0.333932	0.651538	1.49414	1.6388	CTNNA1;SLC8A1;CACNG5
16P11 2 Proximal Deletion Syndrome WP4949	3/74	0.333932	0.651538	1.49414	1.6388	QPRT;MSN;MAP2K6
GPCRs Class C Metabotropic Glutamate Pheromone WP501	1/15	0.342426	0.657365	2.52403	2.705	GRM3
Familial Hyperlipidemia Type 5 WP5112	1/15	0.342426	0.657365	2.52403	2.705	LRP1
Renin Angiotensin Aldosterone System RAAS WP4756	2/44	0.342908	0.657365	1.68332	1.80165	CREB5;ATF4
Vasopressin Regulated Water Reabsorption WP5085	2/44	0.342908	0.657365	1.68332	1.80165	ADCY6;CREB5
Aryl Hydrocarbon Receptor Pathway WP2873	2/45	0.352966	0.665058	1.64409	1.71212	SLC7A5;JUN
TROP2 Regulatory Signaling WP5300	2/45	0.352966	0.665058	1.64409	1.71212	RB1;JUN
Androgen Receptor Network In Prostate Cancer WP2263	4/109	0.353407	0.665058	1.34719	1.40126	RB1;JUN;RASA1;EIF4EBP1
5Q35 Copy Number Variation WP5380	4/109	0.353407	0.665058	1.34719	1.40126	RNF44;JUN;HIP1R;GRIN2B
Interactome Of Polycomb Repressive Complex 2 PRC2 WP2916	1/16	0.360555	0.665058	2.35564	2.40301	RBBP4
Tryptophan Catabolism Leading To NAD Production WP4210	1/16	0.360555	0.665058	2.35564	2.40301	QPRT
MAPK Pathway In Congenital Thyroid Cancer WP4928	1/16	0.360555	0.665058	2.35564	2.40301	JUN
Galanin Receptor Pathway WP4970	1/16	0.360555	0.665058	2.35564	2.40301	VEGFA
8Q11 23 RB1CC1 Copy Number Variation WP5412	1/16	0.360555	0.665058	2.35564	2.40301	RB1
Mesodermal Commitment Pathway WP2857	5/145	0.370085	0.671092	1.26302	1.25547	VAV3;CCDC88A;PBX3;ZFHX4;ACVR2B
Fatty Acid Omega Oxidation WP206	1/17	0.378186	0.671092	2.2083	2.14728	ADH1C
NOTCH1 Regulation Of Endothelial Cell Calcification WP3413	1/17	0.378186	0.671092	2.2083	2.14728	VEGFA
Regulation Of Wnt B Catenin Signaling By Small Molecule Compounds WP3664	1/17	0.378186	0.671092	2.2083	2.14728	LRP1
Leptin Insulin Signaling Overlap WP3935	1/17	0.378186	0.671092	2.2083	2.14728	IRS1
Serotonin And Anxiety WP3947	1/17	0.378186	0.671092	2.2083	2.14728	ADRA1A
MAP3K1 Role In Promoting And Blocking Gonadal Determination WP4872	1/17	0.378186	0.671092	2.2083	2.14728	GADD45G
Clock Controlled Autophagy In Bone Metabolism WP5205	3/80	0.379207	0.671092	1.37729	1.33552	EFNB2;SEMA3A;RORB
IL 26 Signaling Pathways WP5347	2/48	0.382797	0.671092	1.53663	1.47555	JUN;DDIT3
Wnt Signaling WP428	4/114	0.384757	0.671092	1.28562	1.22796	JUN;SFRP2;ROCK2;CXXC4
A Network Map Of Macrophage Stimulating Protein MSP Signaling WP5353	3/82	0.39417	0.671092	1.34228	1.24963	JUN;RPS6;VEGFA
Interactions Between LOXL4 And Oxidative Stress Pathway WP3670	1/18	0.395332	0.671092	2.07829	1.92872	PKD1
MYD88 Distinct Input Output Pathway WP3877	1/18	0.395332	0.671092	2.07829	1.92872	JUN
MFAP5 Effect On Permeability And Motility Of Endothelial Cells Via Cytoskeleton Rearrangement WP4560	1/18	0.395332	0.671092	2.07829	1.92872	JUN
Proteoglycan Biosynthesis WP4784	1/18	0.395332	0.671092	2.07829	1.92872	CHST3
Congenital Generalized Lipodystrophy WP5101	1/18	0.395332	0.671092	2.07829	1.92872	IRS1
Familial Hyperlipidemia Type 1 WP5108	1/18	0.395332	0.671092	2.07829	1.92872	LRP1
Ulcerative Colitis Signaling WP5174	1/18	0.395332	0.671092	2.07829	1.92872	MAF
TCA Cycle Aka Krebs Or Citric Acid Cycle WP78	1/18	0.395332	0.671092	2.07829	1.92872	SUCLA2
Embryonic Stem Cell Pluripotency Pathways WP3931	4/116	0.397254	0.671092	1.26254	1.16555	JUN;AKT3;MAPK4;MAP2K6
Hepatitis B Infection WP4666	5/150	0.397458	0.671092	1.21915	1.12487	JUN;AKT3;ATF4;MAP2K6;CREB5
Regulation Of Actin Cytoskeleton WP51	5/150	0.397458	0.671092	1.21915	1.12487	NCKAP1;ROCK2;MSN;ARHGAP35;MAPK4
Vitamin B12 Metabolism WP1533	2/50	0.402355	0.674174	1.47245	1.34055	SHMT2;CBS
RANKL RANK Signaling Pathway WP2018	2/50	0.402355	0.674174	1.47245	1.34055	JUN;MAP2K6
Apoptosis WP254	3/84	0.409038	0.677417	1.309	1.17018	HRK;DFFA;JUN
22Q11 2 Copy Number Variation Syndrome WP4657	4/118	0.409709	0.677417	1.24026	1.10669	CYP26B1;RELN;TNPO1;C22ORF39
Small Ligand GPCRs WP247	1/19	0.412005	0.677417	1.96273	1.74039	CNR1
Overview Of Nanoparticle Effects WP3287	1/19	0.412005	0.677417	1.96273	1.74039	AKT3
Mitochondrial Gene Expression WP391	1/19	0.412005	0.677417	1.96273	1.74039	MYEF2
ncRNAs Involved In Wnt Signaling In Hepatocellular Carcinoma WP4336	3/85	0.416431	0.682139	1.29297	1.13269	JUN;SFRP2;CXXC4
Breast Cancer Pathway WP4262	5/154	0.419278	0.684249	1.18617	1.03105	RB1;JUN;SHC3;AKT3;GADD45G
8P23 1 Copy Number Variation Syndrome WP5346	2/52	0.421613	0.685512	1.41341	1.22071	NUMA1;HSPD1
BMP Signaling In Eyelid Development WP3927	1/20	0.42822	0.689348	1.85933	1.57693	JUN
15Q13 3 Copy Number Variation Syndrome WP4942	1/20	0.42822	0.689348	1.85933	1.57693	KAT2B
Retinoblastoma Gene In Cancer WP2446	3/87	0.431124	0.689348	1.26206	1.06184	RB1;RBBP4;KIF4A
Hair Follicle Development Cytodifferentiation Part 3 Of 3 WP2840	3/87	0.431124	0.689348	1.26206	1.06184	JUN;IGFBP5;CCN2
IL 1 Signaling Pathway WP195	2/54	0.440547	0.689348	1.3589	1.11394	JUN;MAP2K6
Type II Diabetes Mellitus WP1584	1/21	0.443988	0.689348	1.76627	1.43414	IRS1
Nicotine Effect On Dopaminergic Neurons WP1602	1/21	0.443988	0.689348	1.76627	1.43414	ADCY2
Cell Differentiation Expanded Index WP2023	1/21	0.443988	0.689348	1.76627	1.43414	ID2
Metabolism Of Sphingolipids In ER And Golgi Apparatus WP4142	1/21	0.443988	0.689348	1.76627	1.43414	ST6GALNAC3
Urea Cycle And Metabolism Of Amino Groups WP497	1/21	0.443988	0.689348	1.76627	1.43414	ASS1
FOXA2 Pathway WP5066	1/21	0.443988	0.689348	1.76627	1.43414	IRS1
7Q11 23 Distal Copy Number Variation WP5401	1/21	0.443988	0.689348	1.76627	1.43414	KIF1C
Apoptosis Modulation And Signaling WP1772	3/89	0.445682	0.689348	1.23258	0.99611	HRK;DFFA;JUN
IL 18 Signaling Pathway WP4754	2/56	0.459136	0.689348	1.30844	1.0185	CEBPB;GRIN2B
miRNA Targets In ECM And Membrane Receptors WP2911	1/22	0.459322	0.689348	1.68208	1.30866	COL4A2
Methionine De Novo And Salvage Pathway WP3580	1/22	0.459322	0.689348	1.68208	1.30866	MAT2A
NAD Biosynthetic Pathways WP3645	1/22	0.459322	0.689348	1.68208	1.30866	QPRT
Vitamin D In Inflammatory Diseases WP4482	1/22	0.459322	0.689348	1.68208	1.30866	MAP2K6
NAD Metabolism In Oncogene Induced Senescence And Mitochondrial Dysfunction Associated Senescence WP5046	1/22	0.459322	0.689348	1.68208	1.30866	GOT1
Progeria Associated Lipodystrophy WP5103	1/22	0.459322	0.689348	1.68208	1.30866	LMNB2
Familial Hyperlipidemia Type 4 WP5111	1/22	0.459322	0.689348	1.68208	1.30866	LRP1
Pathophysiological Roles Of DUX4 In FSHD1 WP5342	1/22	0.459322	0.689348	1.68208	1.30866	VEGFA
GPCRs Other WP117	3/91	0.460089	0.689348	1.20444	0.935051	GPR176;CNR1;CELSR3
Photodynamic Therapy Induced NFE2L2 NRF2 Survival Signaling WP3612	1/23	0.474234	0.691801	1.60554	1.19782	JUN
Purine Metabolism And Related Disorders WP4224	1/23	0.474234	0.691801	1.60554	1.19782	MAT2A
Cancer Immunotherapy By PD 1 Blockade WP4585	1/23	0.474234	0.691801	1.60554	1.19782	JUN
Leucine Isoleucine And Valine Metabolism WP4686	1/23	0.474234	0.691801	1.60554	1.19782	BCAT1
Kynurenine Pathway And Links To Cell Senescence WP5044	1/23	0.474234	0.691801	1.60554	1.19782	QPRT
Roles Of Ceramides In Development Of Insulin Resistance WP5181	1/23	0.474234	0.691801	1.60554	1.19782	IRS1
Estrogen Signaling Pathway WP712	1/23	0.474234	0.691801	1.60554	1.19782	JUN
Thyroid Hormones Production And Peripheral Downstream Signaling Effects WP4746	3/93	0.474333	0.691801	1.17755	0.878274	KDM1A;AKT3;RPS6
Triacylglyceride Synthesis WP325	1/24	0.488736	0.705773	1.53565	1.09942	AGPAT1
miRNA Regulation Of P53 Pathway In Prostate Cancer WP3982	1/24	0.488736	0.705773	1.53565	1.09942	SESN3
Kallmann Syndrome WP5074	1/24	0.488736	0.705773	1.53565	1.09942	SEMA3E
Oxidative Phosphorylation WP623	2/60	0.495206	0.712772	1.21795	0.855954	NDUFA10;ATP5ME
Differentiation Of White And Brown Adipocyte WP2895	1/25	0.502838	0.718338	1.47159	1.0117	CEBPB
Relationship Between Inflammation COX 2 And EGFR WP4483	1/25	0.502838	0.718338	1.47159	1.0117	AKT3
TYROBP Causal Network In Microglia WP3945	2/61	0.503982	0.718338	1.19725	0.82037	MAF;SLC1A5
TAR Syndrome WP5362	2/62	0.512659	0.728341	1.17723	0.786561	DDIT4;MET
Cell Interactions Of The Pancreatic Cancer Microenvironment WP5284	1/26	0.516552	0.729152	1.41265	0.933171	VEGFA
Growth Factors And Hormones In Beta Cell Proliferation WP5385	1/26	0.516552	0.729152	1.41265	0.933171	AKT3
Lung Fibrosis WP3624	2/63	0.521235	0.733405	1.15787	0.754416	CEBPB;CCN2
Ectoderm Differentiation WP2858	4/137	0.524014	0.734959	1.06203	0.686325	PTPRB;NUMA1;ST8SIA4;ZFHX4
Intracellular Trafficking Proteins Involved In CMT Neuropathy WP4856	1/27	0.529888	0.740831	1.35825	0.862611	HSPB8
Ciliary Landscape WP4352	6/213	0.535655	0.742454	1.02337	0.638857	RB1;DDX5;WHRN;CBS;TNKS1BP1;NINL
Prader Willi And Angelman Syndrome WP3998	3/102	0.536123	0.742454	1.07001	0.667033	RB1;NHLH2;TPR
Toll Like Receptor Signaling Pathway WP75	3/102	0.536123	0.742454	1.07001	0.667033	JUN;AKT3;MAP2K6
T Cell Receptor And Co Stimulatory Signaling WP2583	1/28	0.542857	0.744732	1.30788	0.798995	RASA1
Nanoparticle Mediated Activation Of Receptor Signaling WP2643	1/28	0.542857	0.744732	1.30788	0.798995	AKT3
Sphingolipid Metabolism In Senescence WP5121	1/28	0.542857	0.744732	1.30788	0.798995	RB1
Physico Chemical Features And Toxicity Associated Pathways WP3680	2/66	0.54635	0.74719	1.10343	0.667015	JUN;ROCK2
7Q11 23 Copy Number Variation Syndrome WP4932	3/104	0.549287	0.748873	1.04871	0.628318	RB1;SF3B1;ATF4
AMP Activated Protein Kinase Signaling WP1403	2/67	0.554515	0.750311	1.08639	0.640605	EIF4EBP1;ADRA1A
Lipid Metabolism Pathway WP3965	1/29	0.555469	0.750311	1.2611	0.741456	AKT3
Statin Inhibition Of Cholesterol Production WP430	1/29	0.555469	0.750311	1.2611	0.741456	LRP1
RAC1 PAK1 P38 MMP2 Pathway WP3303	2/68	0.562575	0.757578	1.06988	0.615427	RASA1;EIF4EBP1
Extracellular Vesicle Mediated Signaling In Recipient Cells WP2870	1/30	0.567734	0.758955	1.21755	0.689261	MET
miRNA Regulation Of DNA Damage Response WP1530	2/69	0.57053	0.758955	1.05386	0.591413	RB1;GADD45G
Urotensin II Mediated Signaling Pathway WP5158	2/69	0.57053	0.758955	1.05386	0.591413	TRPC4;DDIT3
DNA Damage Response WP707	2/69	0.57053	0.758955	1.05386	0.591413	RB1;GADD45G
Glucocorticoid Receptor Pathway WP2880	2/70	0.57838	0.758955	1.0383	0.568497	EPB41L4B;JUN
Gastric Cancer Network 2 WP2363	1/31	0.579661	0.758955	1.17691	0.641783	LMNB2
miRNA Regulation Of Prostate Cancer Signaling Pathways WP3981	1/31	0.579661	0.758955	1.17691	0.641783	AKT3
16P11 2 Distal Deletion Syndrome WP4950	1/31	0.579661	0.758955	1.17691	0.641783	VAV2
Vitamin D Receptor Pathway WP2877	5/186	0.584615	0.758955	0.974845	0.523298	IGFBP5;CBS;NRIP1;TIMP3;SLC8A1
DNA Damage Response Only ATM Dependent WP710	3/110	0.587423	0.758955	0.989597	0.526475	JUN;IRS1;AKT3
IL 17 Signaling Pathway WP2112	1/32	0.591259	0.758955	1.13889	0.598486	CEBPB
Endothelin Pathways WP2197	1/32	0.591259	0.758955	1.13889	0.598486	ADRA1A
Pregnane X Receptor Pathway WP2876	1/32	0.591259	0.758955	1.13889	0.598486	NRIP1
PI3K AKT mTOR Signaling Pathway And Therapeutic Opportunities In Prostate Cancer WP3844	1/32	0.591259	0.758955	1.13889	0.598486	EIF4EBP1
Host Pathogen Interaction Of Human Coronaviruses Interferon Induction WP4880	1/32	0.591259	0.758955	1.13889	0.598486	JUN
Monoamine Transport WP727	1/32	0.591259	0.758955	1.13889	0.598486	SLC5A7
Primary Focal Segmental Glomerulosclerosis FSGS WP2572	2/72	0.593762	0.759947	1.00853	0.525725	FAT1;PARVA
Mammary Gland Development Pathway Pregnancy And Lactation Stage 3 Of 4 WP2817	1/33	0.602538	0.760098	1.10324	0.558906	CEBPB
Resistin As A Regulator Of Inflammation WP4481	1/33	0.602538	0.760098	1.10324	0.558906	AKT3
CAMKK2 Pathway WP4874	1/33	0.602538	0.760098	1.10324	0.558906	MAF
Prostaglandin Signaling WP5088	1/33	0.602538	0.760098	1.10324	0.558906	VEGFA
Cardiomyocyte Signaling Pathways Converging On Titin WP5344	1/33	0.602538	0.760098	1.10324	0.558906	FHL1
Burn Wound Healing WP5055	2/74	0.608722	0.763511	0.980419	0.486674	SFRP2;VEGFA
Extrafollicular And Follicular B Cell Activation By SARS CoV 2 WP5218	2/74	0.608722	0.763511	0.980419	0.486674	XBP1;MAF
Leukocyte Intrinsic Hippo Pathway Functions WP4542	1/34	0.613506	0.765139	1.06975	0.522644	FOXO6
JAK STAT Signaling In The Regulation Of Beta Cells WP5358	1/34	0.613506	0.765139	1.06975	0.522644	AKT3
T Cell Receptor Signaling Pathway WP69	2/75	0.616043	0.766127	0.966939	0.468423	VAV3;JUN
Joubert Syndrome WP4656	2/76	0.623258	0.767539	0.953823	0.450962	FLNA;ATF4
Photodynamic Therapy Induced NF kB Survival Signaling WP3617	1/35	0.624172	0.767539	1.03824	0.489351	VEGFA
Influence Of Laminopathies On Wnt Signaling WP4844	1/35	0.624172	0.767539	1.03824	0.489351	CEBPB
Fatty Acids And Lipoproteins Transport In Hepatocytes WP5323	1/35	0.624172	0.767539	1.03824	0.489351	LRP1
Regulatory Circuits Of The STAT3 Signaling Pathway WP4538	2/78	0.637374	0.780402	0.928626	0.418252	SETD7;MAPK4
Nuclear Receptors Meta Pathway WP2882	8/314	0.638188	0.780402	0.921677	0.413946	SLC5A7;EPB41L4B;SLC7A5;KAT2B;JUN;ABCC5;NRIP1;SLC7A11
Photodynamic Therapy Induced HIF 1 Survival Signaling WP3614	1/37	0.64463	0.781748	0.980455	0.430496	VEGFA
IL 2 Signaling Pathway WP49	1/37	0.64463	0.781748	0.980455	0.430496	RPS6
Genetic Causes Of Porto Sinusoidal Vascular Disease WP5269	1/37	0.64463	0.781748	0.980455	0.430496	CXXC5
TNF Related Weak Inducer Of Apoptosis TWEAK Signaling Pathway WP2036	1/38	0.654439	0.78283	0.953907	0.404434	JUN
Amyotrophic Lateral Sclerosis ALS WP2447	1/38	0.654439	0.78283	0.953907	0.404434	MAP2K6
Sleep Regulation WP3591	1/38	0.654439	0.78283	0.953907	0.404434	GRIN2A
Striated Muscle Contraction Pathway WP383	1/38	0.654439	0.78283	0.953907	0.404434	TPM4
G13 Signaling Pathway WP524	1/38	0.654439	0.78283	0.953907	0.404434	ROCK2
Immune Infiltration In Pancreatic Cancer WP5285	1/39	0.663977	0.792082	0.928756	0.380332	VEGFA
ATM Signaling Pathway WP2516	1/40	0.673253	0.80097	0.904895	0.358008	JUN
Acute Viral Myocarditis WP4298	2/84	0.677227	0.803521	0.860411	0.335344	DFFA;RASA1
Hedgehog Signaling Pathway WP4249	1/43	0.699574	0.826474	0.84013	0.300165	GRK3
TNF Alpha Signaling Pathway WP231	2/89	0.707651	0.826474	0.810753	0.280362	JUN;MAP2K6
Heart Development WP1591	1/44	0.707868	0.826474	0.82055	0.283498	VEGFA
Integrated Cancer Pathway WP1971	1/44	0.707868	0.826474	0.82055	0.283498	RB1
Interleukin 11 Signaling Pathway WP2332	1/44	0.707868	0.826474	0.82055	0.283498	RPS6
Neurodegeneration With Brain Iron Accumulation NBIA Subtypes Pathway WP4577	1/44	0.707868	0.826474	0.82055	0.283498	GTPBP2
ATM Signaling In Development And Disease WP3878	1/45	0.715934	0.829275	0.80186	0.267955	HMGN1
Nephrotic Syndrome WP4758	1/45	0.715934	0.829275	0.80186	0.267955	YARS1
Glycolysis And Gluconeogenesis WP534	1/45	0.715934	0.829275	0.80186	0.267955	GOT1
Network Map Of SARS CoV 2 Signaling Pathway WP5115	5/218	0.720935	0.829604	0.827013	0.270604	JUN;CEBPB;DDIT4;RPS6;EIF4EBP1
Microtubule Cytoskeleton Regulation WP2038	1/46	0.723778	0.829604	0.784	0.253444	TRIO
T Cell Modulation In Pancreatic Cancer WP5078	1/46	0.723778	0.829604	0.784	0.253444	VEGFA
Chronic Hyperglycemia Impairment Of Neuron Function WP5283	1/46	0.723778	0.829604	0.784	0.253444	MMP17
Interleukin 1 IL 1 Structural Pathway WP2637	1/47	0.731405	0.833992	0.766917	0.239882	MAP2K6
Mechanoregulation And Pathology Of YAP TAZ Via Hippo And Non Hippo Mechanisms WP4534	1/47	0.731405	0.833992	0.766917	0.239882	CTNNA1
1P36 Copy Number Variation Syndrome WP5345	2/94	0.735645	0.836653	0.766492	0.23532	CCNL2;VEGFA
Pluripotent Stem Cell Differentiation Pathway WP2848	1/48	0.738822	0.838096	0.750561	0.227193	VEGFA
IL 3 Signaling Pathway WP286	1/49	0.746035	0.843994	0.734886	0.215309	JUN
NRF2 Pathway WP2884	3/141	0.749588	0.843994	0.766066	0.220805	SLC5A7;ABCC5;SLC7A11
Metapathway Biotransformation Phase I And II WP702	4/184	0.74979	0.843994	0.782815	0.225421	CYP26B1;HS3ST1;CHST3;HS3ST2
Hippo Signaling Regulation Pathways WP4540	2/98	0.756367	0.84922	0.734403	0.205067	MET;CDH7
Copper Homeostasis WP3286	1/51	0.759869	0.850976	0.705418	0.193714	JUN
Male Infertility WP4673	3/145	0.766267	0.855957	0.744333	0.19816	CYP26B1;PSAT1;MSH4
Neural Crest Differentiation WP2064	2/101	0.770975	0.856855	0.712038	0.185201	HOXA1;CDH7
Wnt Signaling Pathway And Pluripotency WP399	2/101	0.770975	0.856855	0.712038	0.185201	JUN;ESRRB
Kit Receptor Signaling Pathway WP304	1/53	0.772951	0.856883	0.678217	0.174667	RPS6
Hematopoietic Stem Cell Differentiation WP2849	1/54	0.779223	0.859495	0.665386	0.165986	MXI1
TGF Beta Receptor Signaling WP560	1/54	0.779223	0.859495	0.665386	0.165986	JUN
NF1 Copy Number Variation Syndrome WP5366	2/104	0.784814	0.859742	0.690989	0.167433	ROCK2;HOXA1
Pathogenic Escherichia Coli Infection WP2272	1/55	0.785322	0.859742	0.65303	0.157812	ROCK2
Cardiac Hypertrophic Response WP2795	1/55	0.785322	0.859742	0.65303	0.157812	MAP2K6
Electron Transport Chain OXPHOS System In Mitochondria WP111	2/105	0.789261	0.859802	0.684245	0.161932	NDUFA10;ATP5ME
Mitochondrial Complex I Assembly Model OXPHOS System WP4324	1/56	0.791253	0.859802	0.641124	0.150111	NDUFA10
11P11 2 Copy Number Variation Syndrome WP5348	1/56	0.791253	0.859802	0.641124	0.150111	SYT13
TGF Beta Receptor Signaling In Skeletal Dysplasias WP4816	1/58	0.802628	0.867866	0.618565	0.136	JUN
15Q11Q13 Copy Number Variation WP5407	1/58	0.802628	0.867866	0.618565	0.136	KAT2B
CKAP4 Signaling Pathway Map WP5322	2/109	0.806249	0.869639	0.65853	0.141823	JUN;CCN2
Novel Intracellular Components Of RIG I Like Receptor Pathway WP3865	1/60	0.813384	0.870916	0.597535	0.123422	DDX3Y
2Q13 Copy Number Variation Syndrome WP5222	1/60	0.813384	0.870916	0.597535	0.123422	ZC3H8
10Q11 21Q11 23 Copy Number Variation Syndrome WP5352	1/60	0.813384	0.870916	0.597535	0.123422	SF3B1
T Cell Antigen Receptor TCR Pathway During Staphylococcus Aureus Infection WP3863	1/62	0.823555	0.875401	0.577884	0.112181	JUN
DYRK1A Involvement Regarding Cell Proliferation In Brain Development WP5180	1/62	0.823555	0.875401	0.577884	0.112181	RBBP4
10Q22Q23 Copy Number Variation WP5402	1/62	0.823555	0.875401	0.577884	0.112181	VEGFA
Oxidation By Cytochrome P450 WP43	1/63	0.828431	0.876341	0.568534	0.10701	CYP26B1
3Q29 Copy Number Variation Syndrome WP4906	1/63	0.828431	0.876341	0.568534	0.10701	JUN
G1 To S Cell Cycle Control WP45	1/64	0.833173	0.879238	0.559481	0.102113	RB1
Histone Modifications WP2369	1/65	0.837784	0.879873	0.55071	0.097473	SETD7
Pathways Affected In Adenoid Cystic Carcinoma WP3651	1/65	0.837784	0.879873	0.55071	0.097473	DTX4
Cell Cycle WP179	2/120	0.846839	0.887261	0.596802	0.0992151	RB1;GADD45G
Primary Ovarian Insufficiency WP5316	3/170	0.850959	0.889455	0.632086	0.102013	MSH4;EIF2S2;ACVR2B
Peptide GPCRs WP24	1/72	0.866687	0.901601	0.496236	0.071	OPRK1
Cholesterol Metabolism WP5304	1/72	0.866687	0.901601	0.496236	0.071	LRP1
Disturbed Pathways In Duchenne Muscular Dystrophy WP5356	1/74	0.873957	0.904219	0.48259	0.0650164	CCN2
Ebola Virus Infection In Host WP4217	2/129	0.87413	0.904219	0.55425	0.0745613	FLNA;VAV2
Non Genomic Actions Of 1 25 Dihydroxyvitamin D3 WP4341	1/75	0.877443	0.904219	0.476044	0.0622398	JUN
Nucleotide Excision Repair In Xeroderma Pigmentosum WP5114	1/75	0.877443	0.904219	0.476044	0.0622398	HMGN1
Ciliopathies WP4803	3/184	0.885618	0.910507	0.582772	0.0707888	TUB;PKD1;ADCY6
Measles Virus Infection WP4630	2/136	0.892182	0.915111	0.525107	0.0599071	JUN;MSN
DNA IR Damage And Cellular Response Via ATR WP4016	1/81	0.896425	0.91732	0.440205	0.0481325	TOPBP1
Selenium Micronutrient Network WP15	1/86	0.90998	0.929026	0.414203	0.0390728	CBS
T Cell Activation SARS CoV 2 WP5098	1/88	0.914893	0.929717	0.404639	0.035992	JUN
Bardet Biedl Syndrome WP5234	1/88	0.914893	0.929717	0.404639	0.035992	PKD1
Allograft Rejection WP2328	1/90	0.919538	0.93228	0.395506	0.0331767	VEGFA
Corticotropin Releasing Hormone Signaling Pathway WP2355	1/93	0.926035	0.936161	0.382549	0.0293963	GRK3
GPCRs Class A Rhodopsin Like WP455	4/259	0.929048	0.936161	0.550425	0.0405087	CNR1;HTR1B;OPRK1;ADRA1A
Smith Magenis And Potocki Lupski Syndrome Copy Number Variation WP5381	2/155	0.929764	0.936161	0.459445	0.033459	PPP1R14A;JUN
Complement System In Neuronal Development And Plasticity WP5090	1/106	0.948654	0.952995	0.334961	0.0176563	SCRIB
Osteoblast Differentiation And Related Diseases WP4787	1/118	0.963348	0.965547	0.30042	0.0112178	MAPK4
Overview Of Proinflammatory And Profibrotic Mediators WP5095	1/129	0.973096	0.973096	0.274446	0.00748472	VEGFA
