## Supplementary material for "Alzheimer’s disease protective allele of *Clusterin* modulates neuronal excitability through lipid-droplet-mediated neuron-glia communication": Table S8

### Sheet: Sheet1
Term	Overlap	P-value	Adjusted P-value	Odds Ratio	Combined Score	Genes
Fatty Acid Beta Oxidation WP1269	14/34	4.62304e-11	5.77918e-09	15.6848	373.256	GCDH;CPT1A;ECHS1;ACSS2;TPI1;ACSL6;ACSL3;ACAT1;HADHB;HADHA;ACADM;HADH;CRAT;DECR1
Amino Acid metabolism WP662	22/95	8.08277e-11	5.77918e-09	6.79776	157.971	OAT;PPM1L;MDH2;GPT2;HDC;GSR;ACAA1A;CS;GLUD1;PKM;GSTA4;PDK4;OGDH;SUCLG1;ACADM;ACO2;HADH;ACSS1;PRODH;GCLM;GLUL;ALDH7A1
Oxidative Stress WP412	11/28	1.04038e-08	4.95917e-07	14.45	265.606	NQO1;GCLC;NFIX;GPX1;GSR;CAT;MGST1;HMOX1;MT1;SOD2;TXN2
Glycolysis and Gluconeogenesis WP157	14/51	2.1579e-08	7.71448e-07	8.47071	149.521	TPI1;MDH2;SLC2A1;ENO1;HK1;GPI1;LDHB;PKM;MPC1;PGK1;ALDOC;ALDOA;GAPDH;PFKM
Glycogen Metabolism WP317	9/34	1.02236e-05	0.000259534	8.01734	92.1258	PTPA;PYGB;GYS1;UGP2;PHKG1;PPP2R1A;AGL;CALM3;CALM1
Glutathione metabolism WP164	7/20	1.32558e-05	0.000259534	11.9714	134.451	GCLC;GPX1;GSR;G6PDX;GSTT1;GCLM;GSTM7
Tryptophan metabolism WP79	10/44	1.44208e-05	0.000259534	6.55467	73.0639	GCDH;ECHS1;ALDH2;CAT;OGDH;AOX1;HADH;CYP7B1;HSD17B10;ACAT1
Keap1-Nrf2 WP1245	6/14	1.45194e-05	0.000259534	16.6594	185.586	NQO1;CEBPB;GCLC;HMOX1;PRKCA;GCLM
Aflatoxin B1 metabolism WP1262	4/5	1.69341e-05	0.000269064	88.6767	974.218	AKR7A5;GSTM1;EPHX1;GSTT1
Fatty Acid Biosynthesis WP336	7/22	2.70261e-05	0.000386474	10.3741	109.122	ECHS1;ACSS2;ECH1;ACSL6;ACSL3;HADH;DECR1
TCA Cycle WP434	8/31	3.91321e-05	0.000469206	7.73802	78.5298	CS;MDH2;PDK4;OGDH;SDHC;SUCLG1;ACO2;PDK2
Metapathway biotransformation WP1251	18/141	3.95638e-05	0.000469206	3.27674	33.2183	HS3ST3A1;GSTM1;GPX1;GSTP1;EPHX1;GSR;MGST1;FMO1;GSTT1;CYP7B1;UGT1A6A;SULT1A1;AKR7A5;GSTA4;GSTA3;CYP4V3;GSTM7;CHST2
PPAR signaling pathway WP2316	13/81	4.26551e-05	0.000469206	4.26789	42.9451	CPT1A;ACSL6;DBI;ACSL3;ACAA1A;FADS2;ACOX1;FABP7;ME1;SCD2;ACSBG1;ACADM;PLTP
Translation Factors WP307	10/50	4.71709e-05	0.000481817	5.56972	55.4841	EEF1B2;EEF1A1;EEF1G;EIF2B5;EEF1A2;EIF3H;EIF3F;EEF2;EIF4G2;EIF1
Heart Development WP2067	9/44	9.36337e-05	0.000892641	5.72368	53.0935	FOXC2;SMAD4;BMPR2;HEY1;HEY2;MAPK1;CTNNB1;TBX2;BMPR1A
Glucuronidation WP1241	5/16	0.000443161	0.00372776	10.0833	77.8591	UGDH;UGP2;PGM5;PGM1;HK1
Mitochondrial LC-Fatty Acid Beta-Oxidation WP401	5/16	0.000443161	0.00372776	10.0833	77.8591	HADHA;CPT1A;ACSL3;ACADM;HADH
Fatty acid oxidation WP2318	4/10	0.000597127	0.00474384	14.7756	109.685	CPT1A;ECHS1;ACADM;HADH
Delta-Notch Signaling Pathway WP265	11/83	0.000888981	0.00669075	3.40198	23.9004	LFNG;NOTCH3;NUMBL;SMAD4;HEY1;FHL1;HEY2;DTX1;MAPK1;PIK3R2;PIK3R1
Spinal Cord Injury WP2432	12/99	0.00117985	0.00843594	3.07255	20.7163	FKBP1A;BCAN;GJA1;ANXA1;PTPRZ1;OMG;MAPK1;AQP4;PRKCA;RHOA;GFAP;RGMA
One carbon metabolism and related pathways WP1770	8/52	0.0016711	0.0113794	4.04043	25.8356	GCLC;GPX1;MAT2A;GSR;SARDH;CHPT1;SOD2;GCLM
Glutathione and one carbon metabolism WP730	6/31	0.00189419	0.0117769	5.32627	33.3902	GCLC;GPX1;GSR;G6PDX;AMT;GCLM
Prostaglandin Synthesis and Regulation WP374	6/31	0.00189419	0.0117769	5.32627	33.3902	EDNRA;EDNRB;ANXA1;ANXA5;ANXA6;S100A6
Estrogen metabolism WP1264	4/14	0.00247707	0.013747	8.8635	53.187	SULT1A1;NQO1;GSTM1;UGT1A6A
Pentose Phosphate Pathway WP63	3/7	0.00249204	0.013747	16.605	99.5414	G6PDX;TALDO1;TKT
Wnt Signaling Pathway NetPath WP539	12/108	0.00249945	0.013747	2.78319	16.676	SMAD4;SOX1;CTNNBIP1;CSNK2B;MAPK1;WNT7A;CTNNB1;PRKCA;RAC1;RHOA;MAPK8IP1;HIPK2
Triacylglyceride Synthesis WP386	5/23	0.002653	0.0140511	6.15977	36.5401	AGPAT5;GPAM;GPD1;PLPP3;AGPAT3
MicroRNAs in Cardiomyocyte Hypertrophy WP1560	10/82	0.00282438	0.0144245	3.0891	18.1314	EIF2B5;MAPK1;CTNNB1;PIK3R2;RAC1;PIK3R1;CALM1;RHOA;MAPK4;AGT
Electron Transport Chain WP295	11/103	0.0050362	0.0246456	2.65963	14.0724	ATP5B;NDUFS8;UQCRQ;ATP5D;ATP5A1;NDUFAB1;UQCRC1;NDUFS2;SDHC;ATP5H;ATP5O
ESC Pluripotency Pathways WP339	12/118	0.0051704	0.0246456	2.5193	13.2636	FZD3;SMAD4;WNT2B;BMPR2;SMAD9;MAPK1;WNT7A;CTNNB1;PIK3R2;FGF1;MAPK4;BMPR1A
Cytoplasmic Ribosomal Proteins WP163	10/92	0.00647316	0.0298601	2.71096	13.6635	RPS14;RPL41;RPL34;RPLP0;RPLP2;RPL13;RPL38;RPS20;RPL37;RPL29
Wnt Signaling Pathway WP403	7/60	0.0147209	0.06539	2.93023	12.3612	FZD3;WNT2B;WNT7A;CTNNB1;PRKCA;RAC1;RHOA
Regulation of Actin Cytoskeleton WP523	13/152	0.01509	0.06539	2.08011	8.72342	F2R;PIK3R2;PIK3R1;FGF1;BAIAP2;RHOA;FGD1;ENAH;MAPK1;RAC1;EZR;GIT1;MAPK4
Folic Acid Network WP1273	4/23	0.0160823	0.0657077	4.6628	19.2576	FADS2;GPX1;GSR;CAT
Selenium Micronutrient Network WP1272	4/23	0.0160823	0.0657077	4.6628	19.2576	FADS2;GPX1;GSR;CAT
Endochondral Ossification WP1270	7/62	0.0174122	0.0672956	2.82338	11.4364	TGFB2;THRA;PTCH1;CALM1;GLI3;SOX5;BMPR1A
Oxidative phosphorylation WP1248	7/62	0.0174122	0.0672956	2.82338	11.4364	ATP5B;NDUFS8;ATP5A1;ATP5D;NDUFS2;ATP5H;ATP5O
Wnt Signaling in Kidney Disease WP3857	5/37	0.0208901	0.0786127	3.46233	13.394	FZD3;WNT2B;WNT7A;CTNNB1;RHOA
Dysregulated miRNA Targeting in Insulin/PI3K-AKT Signaling WP3855	4/26	0.0245175	0.0887286	4.02634	14.9311	COL1A1;COL5A3;PIK3R1;CRKL
Wnt Signaling Pathway and Pluripotency WP723	9/97	0.0248192	0.0887286	2.27014	8.39077	SOX2;PTPA;FZD3;WNT2B;PPP2R1A;WNT7A;CTNNB1;PRKCA;RHOA
IL-3 Signaling Pathway WP373	9/100	0.0295093	0.100563	2.19496	7.73295	YWHAB;SLC2A1;RACK1;MAPK1;PRKCA;PIK3R2;PIK3R1;RAC1;CRKL
IL-5 Signaling Pathway WP151	7/69	0.0295359	0.100563	2.50369	8.81839	MAPK1;CTNNB1;PIK3R2;RAC1;PIK3R1;FOXO3;CRKL
Adipogenesis genes WP447	11/134	0.0314387	0.104552	1.98608	6.87126	WWTR1;FOXC2;CEBPB;CEBPD;NR2F1;NDN;ID3;CTNNB1;MIF;KLF15;AGT
One Carbon Metabolism WP435	4/29	0.0351909	0.11437	3.54262	11.857	ATIC;FOLH1;MTHFD1;AMT
EGFR1 Signaling Pathway WP572	13/178	0.046444	0.147589	1.74994	5.37145	CEBPB;YWHAB;PEBP1;PRKCA;PIK3R2;AP2A1;PIK3R1;CRKL;EEF1A1;GJA1;MAPK1;RAC1;GIT1
Notch Signaling Pathway WP29	5/46	0.0479363	0.149019	2.70104	8.20543	LFNG;NOTCH3;NUMBL;DTX1;DTX4
IL-6 signaling Pathway WP387	8/99	0.0655781	0.195912	1.9488	5.30954	PTPA;CEBPB;PPP2R1A;MAPK1;PIK3R2;PIK3R1;RAC1;FOXO3
Hedgehog Signaling Pathway WP116	3/22	0.0677507	0.195912	3.49306	9.40303	SMO;PTCH1;GLI3
Signal Transduction of S1P Receptor WP57	3/22	0.0677507	0.195912	3.49306	9.40303	S1PR1;MAPK1;S1PR3
Id Signaling Pathway WP512	5/51	0.0690787	0.195912	2.40681	6.43223	SMAD4;BMPR2;ID4;ID3;CTNNB1
Alpha6-Beta4 Integrin Signaling Pathway WP488	6/67	0.0698706	0.195912	2.17879	5.79799	YWHAB;PRKCA;PIK3R2;RAC1;PIK3R1;RHOA
IL-9 Signaling Pathway WP10	3/24	0.0836223	0.222773	3.16005	7.8415	VCP;MAPK1;PIK3R1
Insulin Signaling WP65	11/159	0.0855774	0.222773	1.64842	4.05237	EHD2;GYS1;SLC2A1;MAPK1;PRKCA;PIK3R2;PIK3R1;RAC1;FOXO3;PFKM;MAPK4
G13 Signaling Pathway WP298	4/39	0.0872399	0.222773	2.52912	6.16875	PIK3R2;RAC1;CALM1;RHOA
Parkinsons Disease Pathway WP3638	4/39	0.0872399	0.222773	2.52912	6.16875	UCHL1;PINK1;SYT11;UBE2L3
Retinol metabolism WP1259	4/39	0.0872399	0.222773	2.52912	6.16875	SULT1A1;RETSAT;RARB;DHRS3
IL-2 Signaling Pathway WP450	6/76	0.111502	0.279733	1.89776	4.16314	RACK1;MAPK1;PIK3R2;PIK3R1;FOXO3;CRKL
Non-odorant GPCRs WP1396	16/267	0.120048	0.293575	1.41438	2.99828	ADCYAP1R1;FZD3;F2R;ADRA2A;SSTR4;EDNRA;GPRC5B;ADGRG1;EDNRB;ADGRB2;SMO;ADGRE5;ADGRB1;S1PR1;S1PR3;NTSR2
Kennedy pathway WP1771	2/14	0.121125	0.293575	3.6842	7.77709	PTDSS2;CHPT1
Matrix Metalloproteinases WP441	3/29	0.129217	0.307968	2.55168	5.2214	MMP15;BSG;TIMP4
Alanine and aspartate metabolism WP240	2/15	0.135913	0.318616	3.40062	6.78676	ABAT;CRAT
Mecp2 and Associated Rett Syndrome WP2910	4/47	0.145484	0.335552	2.05772	3.96665	CEBPD;CNP;ARHGEF26;CSRP1
Neural Crest Differentiation WP2074	7/101	0.148704	0.337535	1.6486	3.1419	NOTCH3;FZD3;CDH2;HEY2;CTNNB1;SOX5;GFAP
White fat cell differentiation WP2872	3/32	0.159938	0.350883	2.28736	4.19266	CEBPB;CEBPD;KLF15
Cholesterol metabolism (includes both Bloch and Kandutsch-Russell pathways) WP4346	4/49	0.161946	0.350883	1.96606	3.5792	FADS2;SCD2;ACOT1;ACSL3
Exercise-induced Circadian Regulation WP544	4/49	0.161946	0.350883	1.96606	3.5792	CEBPB;UGP2;CRY2;EIF4G2
Kit Receptor Signaling Pathway WP407	5/67	0.164622	0.351356	1.7842	3.21889	MAPK1;PRKCA;PIK3R2;PIK3R1;CRKL
Focal Adhesion WP85	11/185	0.180708	0.377737	1.40018	2.39554	COL1A1;COL5A3;ITGB8;MAPK1;PIK3R2;PIK3R1;RAC1;ARHGAP5;RHOA;MAPK4;CRKL
Small Ligand GPCRs WP353	2/18	0.182265	0.377737	2.76257	4.70271	S1PR1;S1PR3
TGF Beta Signaling Pathway WP113	4/52	0.187812	0.379806	1.84289	3.08189	FKBP1A;SMAD4;SMAD9;CTNNB1
Calcium Regulation in the Cardiac Cell WP553	9/147	0.188575	0.379806	1.44383	2.40868	GNAO1;FKBP1A;GJA1;PRKAR1B;YWHAB;KCNB1;ANXA6;PRKCA;CALM3
Statin Pathway WP1	2/19	0.198193	0.389377	2.59993	4.20802	LCAT;PLTP
Synthesis and Degradation of Ketone Bodies WP543	1/5	0.198773	0.389377	5.52223	8.92168	ACAT1
Primary Focal Segmental Glomerulosclerosis FSGS WP2573	5/72	0.201738	0.389845	1.65062	2.64229	INF2;CDH2;DAG1;CTNNB1;SYNPO
BMP Signaling Pathway in Eyelid Development WP3663	2/20	0.214279	0.404929	2.45536	3.78243	FOXC2;SMAD4
IL-1 Signaling Pathway WP37	3/37	0.215207	0.404929	1.95047	2.99622	TOLLIP;MAPK1;SQSTM1
Myometrial Relaxation and Contraction Pathways WP385	9/153	0.219975	0.408526	1.38323	2.09454	GJA1;PRKAR1B;YWHAB;IGFBP3;PRKCA;CALM3;ATF5;RAMP1;PLCD1
Nuclear Receptors WP509	3/38	0.226717	0.415647	1.89464	2.81175	THRA;NR2F1;RARB
Regulation of Cardiac Hypertrophy by miR-208 WP1526	1/6	0.233515	0.417407	4.41755	6.42538	HOPX
Robo4 and VEGF Signaling Pathways Crosstalk WP3864	1/6	0.233515	0.417407	4.41755	6.42538	RAC1
GPCRs, Class B Secretin-like WP456	2/22	0.246751	0.435622	2.2096	3.09205	ADCYAP1R1;ADGRE5
Oxidation by Cytochrome P450 WP1274	3/40	0.250061	0.436081	1.79204	2.48386	CYB5A;CYP4V3;CYP7B1
Microglia Pathogen Phagocytosis Pathway WP3626	3/41	0.261865	0.451164	1.74479	2.3379	PIK3R2;PIK3R1;RAC1
Fatty Acid Omega Oxidation WP33	1/7	0.266752	0.454113	3.6811	4.86434	ALDH2
Lung fibrosis WP3632	4/61	0.271757	0.455167	1.55118	2.02095	CEBPB;HMOX1;MT2;FGF1
Splicing factor NOVA regulated synaptic proteins WP1983	3/42	0.273737	0.455167	1.69996	2.20246	CDH2;CLSTN1;MAPK4
IL-7 Signaling Pathway WP297	3/44	0.297629	0.489206	1.61687	1.9595	MAPK1;PIK3R1;FOXO3
ACE Inhibitor Pathway WP396	1/9	0.328969	0.516951	2.76054	3.06914	AGT
Methylation WP1247	1/9	0.328969	0.516951	2.76054	3.06914	MAT2A
Mismatch repair WP1257	1/9	0.328969	0.516951	2.76054	3.06914	RPA1
miR-127 in mesendoderm differentiation WP3991	1/9	0.328969	0.516951	2.76054	3.06914	SMAD4
MAPK Cascade WP251	2/28	0.344075	0.533005	1.69916	1.81282	MAP2;MAPK1
Irinotecan Pathway WP475	1/10	0.358071	0.533005	2.45368	2.51999	UGT1A6A
Leptin and adiponectin WP683	1/10	0.358071	0.533005	2.45368	2.51999	CPT1A
Osteoblast WP238	1/10	0.358071	0.533005	2.45368	2.51999	COL1A1
G Protein Signaling Pathways WP232	5/92	0.368747	0.533005	1.26983	1.26684	GNAO1;PRKAR1B;PRKCA;CALM1;RHOA
Selenium metabolism/Selenoproteins WP108	3/50	0.369569	0.533005	1.41002	1.40356	SELENBP1;GPX1;SELENOS
Peptide GPCRs WP234	4/71	0.370571	0.533005	1.31897	1.30935	EDNRA;EDNRB;SSTR4;NTSR2
Dopaminergic Neurogenesis WP1498	2/30	0.37576	0.533005	1.57762	1.54418	SOX2;NEUROG2
Nuclear receptors in lipid metabolism and toxicity WP431	2/30	0.37576	0.533005	1.57762	1.54418	ABCD3;RARB
Gene regulatory network modelling somitogenesis WP2852	1/11	0.385913	0.533005	2.2082	2.10252	LFNG
Ptf1a related regulatory pathway WP201	1/11	0.385913	0.533005	2.2082	2.10252	CTNNB1
PluriNetWork WP1763	14/292	0.388257	0.533005	1.11317	1.05315	SMAD4;BMPR2;IGFBP3;NR2F1;TFCP2L1;SOX2;DDB1;SMO;ZIC2;RBBP4;PPP2R1A;EP400;CTNNB1;MAPK1
Eicosanoid metabolism via Cyclo Oxygenases (COX) WP4347	2/31	0.391367	0.533005	1.52314	1.42887	ACOX1;ACAA1A
Ovarian Infertility Genes WP273	2/31	0.391367	0.533005	1.52314	1.42887	CEBPB;SMPD1
Eicosanoid metabolism via Lipo Oxygenases (LOX) WP4348	2/32	0.406796	0.548791	1.47229	1.32424	ACOX1;ACAA1A
Focal Adhesion-PI3K-Akt-mTOR-signaling pathway WP2841	15/324	0.434463	0.569438	1.07252	0.894099	PHLPP1;ANGPT1;F2R;SLC2A1;PIK3R2;PIK3R1;FGF1;FOXO3;COL1A1;GYS1;PPP2R1A;COL5A3;DDIT4;ITGB8;MAPK1
Signaling of Hepatocyte Growth Factor Receptor WP193	2/34	0.437064	0.569438	1.38013	1.1423	MAPK1;CRKL
Integrin-mediated Cell Adhesion WP6	5/100	0.437878	0.569438	1.16241	0.959937	ITGB8;MAPK1;PIK3R2;RAC1;MAPK4
Homologous recombination WP1258	1/13	0.438029	0.569438	1.83997	1.51884	RPA1
TYROBP Causal Network WP3625	3/58	0.462936	0.595585	1.20442	0.927602	GPX1;CAPG;SLC1A5
p38 MAPK Signaling Pathway WP350	2/36	0.466472	0.595585	1.29881	0.990417	TGFB2;RAC1
Biogenic Amine Synthesis WP522	1/15	0.485727	0.60929	1.57695	1.13873	HDC
GPCRs, Class C Metabotropic glutamate, pheromone WP327	1/15	0.485727	0.60929	1.57695	1.13873	GPRC5B
EDA Signalling in Hair Follicle Development WP3652	1/18	0.5498	0.671978	1.29846	0.776742	PTCH1
Eicosanoid Synthesis WP318	1/18	0.5498	0.671978	1.29846	0.776742	PTGES2
Serotonin and anxiety WP2141	1/18	0.5498	0.671978	1.29846	0.776742	EEF2
p53 signaling WP2902	3/67	0.560042	0.678695	1.03456	0.599778	SESN3;IGFBP3;ADGRB1
TNF-alpha NF-kB Signaling Pathway WP246	8/187	0.565884	0.680012	0.986154	0.561483	YWHAB;ZFAND5;CSNK2B;NFKBIZ;RACK1;PEBP1;DCAF7;FKBP5
Chemokine signaling pathway WP2292	8/190	0.584035	0.695976	0.969745	0.521523	MAPK1;PIK3R2;PIK3R1;RAC1;FOXO3;CXCL5;RHOA;CRKL
ErbB signaling pathway WP1261	2/46	0.598678	0.707528	1.0031	0.514623	MAPK1;PRKCA
EBV LMP1 signaling WP1243	1/22	0.623	0.730238	1.05092	0.497303	MAPK1
Proteasome Degradation WP519	2/52	0.665393	0.770567	0.882451	0.359491	UCHL1;PSMB1
GPCRs, Other WP41	6/155	0.668184	0.770567	0.88787	0.357982	EDNRA;ADGRG1;SMO;ADGRE5;S1PR1;GPR37L1
EPO Receptor Signaling WP1249	1/26	0.68431	0.776637	0.882587	0.334804	MAPK1
Novel Jun-Dmp1 Pathway WP3654	1/26	0.68431	0.776637	0.882587	0.334804	MAPK1
MAPK signaling pathway WP493	6/159	0.691886	0.779052	0.864476	0.318416	TGFB2;MAPK1;RAC1;RASGRP1;MAPK4;CRKL
Inflammatory Response Pathway WP458	1/30	0.735658	0.807178	0.760691	0.233524	COL1A1
Factors and pathways affecting insulin-like growth factor (IGF1)-Akt signaling WP3675	1/31	0.747135	0.807178	0.735296	0.214346	IGFBP3
Hypothetical Network for Drug Addiction WP1246	1/31	0.747135	0.807178	0.735296	0.214346	MAPK1
G1 to S cell cycle control WP413	2/61	0.748344	0.807178	0.747487	0.216691	WEE1;RPA1
SIDS Susceptibility Pathways WP1266	2/61	0.748344	0.807178	0.747487	0.216691	ADCYAP1R1;DEAF1
Purine metabolism WP2185	6/171	0.756062	0.807178	0.801098	0.224013	ATIC;PKM;POLR2D;POLR3H;PGM1;UOX
Complement and Coagulation Cascades WP449	2/62	0.756377	0.807178	0.73499	0.205221	F2R;A2M
Monoamine GPCRs WP570	1/33	0.768616	0.814164	0.689268	0.18139	ADRA2A
DNA Replication WP150	1/41	0.837792	0.878988	0.551184	0.0975512	RPA1
Alzheimers Disease WP2075	2/75	0.842108	0.878988	0.60369	0.103742	MAPK1;HSD17B10
Eukaryotic Transcription Initiation WP567	1/43	0.851579	0.882433	0.524882	0.0843292	POLR3H
GPCRs, Class A Rhodopsin-like WP189	6/228	0.933727	0.955096	0.593621	0.040705	EDNRB;F2R;GPR37L1;ADRA2A;SSTR4;NTSR2
mRNA processing WP310	14/457	0.935059	0.955096	0.692444	0.0464947	SF3B4;RBM14;CSTF2;CIRBP;RPS14;SFPQ;EXOSC4;PCBP4;RAD21;SRSF2;RPL38;RPS20;RPL37;EIF4G2
Estrogen signaling WP1244	1/77	0.967257	0.979444	0.28955	0.00963956	MAPK1
Apoptosis WP1254	1/81	0.972595	0.979444	0.275014	0.00764203	PIK3R1
Odorant GPCRs WP1397	2/189	0.997863	0.997863	0.234256	0.000501192	ADGRA3;GPR37L1
