## Supplementary material for "Alzheimer’s disease protective allele of *Clusterin* modulates neuronal excitability through lipid-droplet-mediated neuron-glia communication": Table S9

### Sheet: Sheet1
Term	Overlap	P-value	Adjusted P-value	Odds Ratio	Combined Score	Genes
Microglia Pathogen Phagocytosis Pathway WP3626	17/41	3.09134e-18	3.49321e-16	33.5232	1351.59	C1QB;C1QA;FCER1G;NCF1;NCF2;ITGB2;CYBB;TREM2;CYBA;VAV1;SIGLECE;VAV2;FCGR1;PLCG2;NCKAP1L;PTPN6;C1QC
TYROBP Causal Network WP3625	15/58	9.72929e-13	5.49705e-11	16.4138	453.982	CD84;FKBP15;NCF2;IL10RA;ITGB2;PLEK;TGFBR1;APBB1IP;MAF;ADAP2;ELF4;SPP1;HCLS1;NCKAP1L;C1QC
MAPK signaling pathway WP493	17/159	6.15168e-08	2.31713e-06	5.63169	93.5083	JUN;TGFB1;HSPA5;TGFB3;GADD45A;DUSP1;PRKCD;ARRB2;FOS;DUSP6;TGFBR1;TGFBR2;DUSP7;RAP1B;DDIT3;GNA12;GRB2
Oxidative Damage WP1496	7/42	2.84749e-05	0.000730974	9.23641	96.6727	C1QB;C1QA;CDKN1A;GADD45A;C3AR1;C2;C1QC
EGFR1 Signaling Pathway WP572	14/178	3.2344e-05	0.000730974	3.98223	41.1727	MAP3K3;JUN;RALB;DUSP1;RGS16;GAB2;FOS;VAV1;VAV2;SOCS3;PLCG2;GRB2;PTPN6;EPS15
Macrophage markers WP2271	4/10	3.9929e-05	0.000751996	30.6166	310.097	CD86;CD52;LYZ2;CD68
IL-3 Signaling Pathway WP373	10/100	5.86838e-05	0.000947324	5.15344	50.2117	SOCS3;SPI1;INPP5D;CSF2RB;GRB2;STAT6;PTPN6;GAB2;TYK2;VAV1
Kit Receptor Signaling Pathway WP407	8/67	9.19802e-05	0.00129922	6.2691	58.2646	KITL;INPP5D;MITF;CSF2RB;PTPN6;GRB2;VAV1;VAV2
IL-5 Signaling Pathway WP151	8/69	0.000113589	0.00142617	6.06293	55.0692	JUN;ITGB2;PRKCD;HCLS1;CSF2RB;PTPN6;GRB2;VAV1
Focal Adhesion WP85	13/185	0.000191872	0.00208855	3.51589	30.0914	VASP;JUN;ITGB2;IGF1;PARVB;ACTB;VAV1;RAP1B;CCND1;SELENOP;SPP1;GRB2;TLN1
Novel Jun-Dmp1 Pathway WP3654	5/26	0.00020331	0.00208855	10.9518	93.099	JUN;CCND1;RRAS;FOS;JUNB
IL-6 signaling Pathway WP387	9/99	0.000283238	0.00266716	4.62708	37.7996	SOCS3;JUN;INPP5D;PRKCD;GRB2;GAB2;TYK2;FOS;VAV1
Complement and Coagulation Cascades WP449	7/62	0.000358897	0.00311965	5.8717	46.5771	C1QB;C1QA;PLAU;PROS1;C3AR1;C2;C1QC
Complement Activation, Classical Pathway WP200	4/17	0.000401535	0.00324096	14.1257	110.466	C1QB;C1QA;C2;C1QC
Regulation of Actin Cytoskeleton WP523	11/152	0.00045861	0.00342394	3.61751	27.8089	RRAS;TMSB4X;GNA12;WAS;PIP4K2A;IQGAP1;ARPC5;SSH2;SSH3;ACTB;VAV1
Myometrial Relaxation and Contraction Pathways WP385	11/153	0.000484805	0.00342394	3.59185	27.4122	JUN;GNG2;RGS16;PRKCD;PLCG2;RGS10;ACKR3;ARRB2;FOS;ACTB;YWHAH
Type II interferon signaling (IFNG) WP1253	5/34	0.000746763	0.00496378	7.92738	57.0753	SOCS3;SPI1;PRKCD;CYBB;IRF8
TGF Beta Signaling Pathway WP113	6/52	0.000841453	0.00517528	6.00615	42.5258	JUN;TGFB1;SPP1;FOS;TGFBR1;TGFBR2
Chemokine signaling pathway WP2292	12/190	0.00087018	0.00517528	3.12757	22.0394	RAP1B;CX3CR1;GNG2;NCF1;PRKCD;ELMO1;WAS;GRB2;ARRB2;DOCK2;VAV1;VAV2
IL-2 Signaling Pathway WP450	7/76	0.00123395	0.00697183	4.67698	31.3242	CD53;SOCS3;MKNK1;PTPN6;GRB2;GAB2;VAV1
Insulin Signaling WP65	10/159	0.00236437	0.0127191	3.10339	18.7669	SOCS3;EGR1;MAP3K3;XBP1;JUN;PRKCD;GRB2;FOS;STX4A;RHOQ
Adipogenesis genes WP447	9/134	0.00247628	0.0127191	3.32551	19.9564	SOCS3;KLF6;TGFB1;KLF5;GADD45A;DDIT3;LPL;STAT6;IGF1
Cytoplasmic Ribosomal Proteins WP163	7/92	0.00369221	0.01814	3.79349	21.2494	RPS26;RPS28;RPL18A;RPL31;RPS29;RPL35A;RPL39
Prostaglandin Synthesis and Regulation WP374	4/31	0.00418714	0.0197145	6.79638	37.2152	HPGD;ANXA3;TBXAS1;PTGS1
Spinal Cord Injury WP2432	7/99	0.00552451	0.024556	3.5036	18.2137	EGR1;BTG2;TGFB1;CCND1;GADD45A;FOS;FCGR2B
Integrin-mediated Cell Adhesion WP6	7/100	0.00583348	0.024556	3.46575	17.8283	RAP1B;VASP;SELENOP;ITGB2;GRB2;TLN1;VAV2
Signaling of Hepatocyte Growth Factor Receptor WP193	4/34	0.00586736	0.024556	6.11581	31.4252	RAP1B;JUN;GRB2;FOS
p38 MAPK Signaling Pathway WP350	4/36	0.00720614	0.0290819	5.73298	28.2798	MKNK1;DDIT3;GRB2;TGFBR1
Endochondral Ossification WP1270	5/62	0.0106465	0.0414847	4.02745	18.2948	TGFB1;PLAU;ADAMTS1;SPP1;IGF1
IL-9 Signaling Pathway WP10	3/24	0.0142856	0.0514588	6.54031	27.7865	SOCS3;GRB2;TYK2
Calcium Regulation in the Cardiac Cell WP553	8/147	0.0143138	0.0514588	2.65007	11.2536	GNG2;RGS16;PRKCD;RGS10;ARRB2;CAMK1;ATP1B1;YWHAH
p53 signaling WP2902	5/67	0.0145724	0.0514588	3.70171	15.6531	CDKN1A;CCND1;GADD45A;MDM4;IGF1
Primary Focal Segmental Glomerulosclerosis FSGS WP2573	5/72	0.0193672	0.066318	3.42458	13.5071	CDKN1A;TGFB1;PODXL;MYH9;TLN1
Cholesterol metabolism (includes both Bloch and Kandutsch-Russell pathways) WP4346	4/49	0.02086	0.0681485	4.07407	15.7663	ABCA1;MYLIP;FASN;ABCG1
MAPK Cascade WP251	3/28	0.021711	0.0681485	5.49274	21.0368	MAP3K3;JUN;RRAS
Oxidative Stress WP412	3/28	0.021711	0.0681485	5.49274	21.0368	CYBA;FOS;JUNB
Focal Adhesion-PI3K-Akt-mTOR-signaling pathway WP2841	13/324	0.0237114	0.0724159	1.93055	7.22372	FOXA1;CSF1R;CDKN1A;ITGB2;IL4RA;IGF1;HSP90B1;GNG2;LPAR6;KITL;SPP1;GRB2;EPHA2
Nucleotide GPCRs WP207	2/12	0.026395	0.0784904	9.14019	33.2207	P2RY6;LPAR6
Eicosanoid metabolism via Cyclo Oxygenases (COX) WP4347	3/31	0.0284208	0.0823476	4.90348	17.4595	HPGD;TBXAS1;PTGS1
Serotonin and anxiety-related events WP2140	2/13	0.030757	0.0868886	8.30884	28.9284	PLEK;FOS
Osteoclast WP454	2/14	0.0353813	0.0975144	7.61604	25.4495	SPP1;TNFRSF11A
Wnt Signaling Pathway WP403	4/60	0.0400242	0.105786	3.27197	10.5301	JUN;CCND1;PLAU;PRKCD
Iron Homeostasis WP1596	2/15	0.0402548	0.105786	7.02983	22.5835	FTL1;SLC40A1
Lung fibrosis WP3632	4/61	0.0421341	0.108208	3.2144	10.1797	TGFB1;PLAU;SPP1;IGF1
G Protein Signaling Pathways WP232	5/92	0.0483456	0.121401	2.63462	7.98126	GNA15;RRAS;PRKCD;GNA12;PDE8A
G13 Signaling Pathway WP298	3/39	0.0510139	0.124743	3.81226	11.344	WAS;PIP4K2A;IQGAP1
PluriNetWork WP1763	11/292	0.0518843	0.124743	1.80211	5.33198	CDKN1A;TGFB1;KLF5;RRAS;CCND1;GADD45A;SPP1;GRB2;MITF;FOS;TGFBR1
Alpha6-Beta4 Integrin Signaling Pathway WP488	4/67	0.0560856	0.127111	2.90737	8.37577	CDKN1A;PRKCD;GRB2;YWHAH
Eicosanoid Synthesis WP318	2/18	0.0562436	0.127111	5.71086	16.4362	TBXAS1;PTGS1
Serotonin and anxiety WP2141	2/18	0.0562436	0.127111	5.71086	16.4362	PLEK;FOS
Statin Pathway WP1	2/19	0.0619896	0.13735	5.37466	14.9458	ABCA1;LPL
ErbB signaling pathway WP1261	3/46	0.0760587	0.165281	3.19051	8.21956	CDKN1A;JUN;GRB2
Estrogen signaling WP1244	4/77	0.084147	0.179408	2.50781	6.20731	JUN;CCND1;GRB2;FOS
Selenium Micronutrient Network WP1272	2/23	0.086761	0.181555	4.35002	10.6341	SELENOP;TBXAS1
Selenium metabolism/Selenoproteins WP108	3/50	0.0923664	0.189771	2.91838	6.95156	JUN;SELENOP;FOS
EPO Receptor Signaling WP1249	2/26	0.106936	0.215781	3.80569	8.50772	PTPRC;GRB2
ESC Pluripotency Pathways WP339	5/118	0.111038	0.220128	2.02572	4.45228	ACTR2;JUN;SELENOP;GRB2;FOS
mir-193a and MVP in colon cancer metastasis WP3979	1/6	0.122276	0.236347	9.12121	19.168	CCND1
Non-odorant GPCRs WP1396	9/267	0.123402	0.236347	1.60018	3.34806	ADGRE1;CX3CR1;P2RY13;P2RY6;LPAR6;GPR65;PTAFR;C3AR1;ACKR3
Inflammatory Response Pathway WP458	2/30	0.1355	0.251009	3.26135	6.51872	CD86;IL4RA
Nuclear receptors in lipid metabolism and toxicity WP431	2/30	0.1355	0.251009	3.26135	6.51872	ABCA1;ABCG1
G1 to S cell cycle control WP413	3/61	0.143536	0.261606	2.36356	4.58807	CDKN1A;CCND1;GADD45A
White fat cell differentiation WP2872	2/32	0.150353	0.26968	3.04361	5.76696	KLF5;DDIT3
Wnt Signaling Pathway and Pluripotency WP723	4/97	0.156311	0.275986	1.96648	3.64961	JUN;CCND1;PLAU;PRKCD
ApoE and miR-146 in inflammation and atherosclerosis WP3592	1/8	0.159624	0.277501	6.51449	11.9536	SPI1
Electron Transport Chain WP295	4/103	0.181386	0.310554	1.84673	3.15261	COX17;ATPIF1;UCP2;NDUFA1
Ethanol metabolism resulting in production of ROS by CYP2E1 WP4265	1/10	0.195387	0.329533	5.0663	8.27212	PRKCD
Retinol metabolism WP1259	2/39	0.204386	0.339641	2.46691	3.91683	CRABP1;LPL
GPCRs, Class A Rhodopsin-like WP189	7/228	0.220979	0.361893	1.44885	2.18731	CX3CR1;P2RY13;P2RY6;GPR65;PTAFR;C3AR1;ACKR3
Striated Muscle Contraction WP216	2/45	0.252118	0.406991	2.12204	2.92387	ACTA2;TPM4
MicroRNAs in Cardiomyocyte Hypertrophy WP1560	3/82	0.258646	0.411648	1.73341	2.34408	TGFB1;IGF1;IKBKE
Keap1-Nrf2 WP1245	1/14	0.262421	0.411855	3.50672	4.69131	MAF
Id Signaling Pathway WP512	2/51	0.300097	0.464533	1.86163	2.24075	IGF1;ELK3
Leptin Insulin Overlap WP578	1/18	0.323882	0.487983	2.68106	3.02256	SOCS3
Small Ligand GPCRs WP353	1/18	0.323882	0.487983	2.68106	3.02256	PTAFR
Nucleotide Metabolism WP87	1/19	0.338432	0.49666	2.53199	2.74324	SAT1
Orphan GPCRs WP1398	1/19	0.338432	0.49666	2.53199	2.74324	TPRA1
BMP Signaling Pathway in Eyelid Development WP3663	1/20	0.352669	0.498145	2.3986	2.49988	JUN
Blood Clotting Cascade WP460	1/20	0.352669	0.498145	2.3986	2.49988	PLAU
Hypertrophy Model WP202	1/20	0.352669	0.498145	2.3986	2.49988	CCN1
EBV LMP1 signaling WP1243	1/22	0.380233	0.517667	2.16994	2.09827	MAP3K3
Fatty Acid Biosynthesis WP336	1/22	0.380233	0.517667	2.16994	2.09827	FASN
GPCRs, Class B Secretin-like WP456	1/22	0.380233	0.517667	2.16994	2.09827	ADGRE1
Triacylglyceride Synthesis WP386	1/23	0.393573	0.529449	2.0712	1.93137	LPL
Wnt Signaling Pathway NetPath WP539	3/108	0.410924	0.546287	1.30244	1.15832	JUN;CCND1;ARRB2
Dysregulated miRNA Targeting in Insulin/PI3K-AKT Signaling WP3855	1/26	0.431897	0.567493	1.82238	1.53001	FASN
Cytokines and Inflammatory Response WP222	1/27	0.444127	0.576855	1.7522	1.42216	TGFB1
Peptide GPCRs WP234	2/71	0.453202	0.581952	1.32067	1.0452	CX3CR1;C3AR1
Dopaminergic Neurogenesis WP1498	1/30	0.479264	0.602433	1.57069	1.15525	TGFB1
Alzheimers Disease WP2075	2/75	0.481598	0.602433	1.24805	0.911881	ADAM17;LPL
Factors and pathways affecting insulin-like growth factor (IGF1)-Akt signaling WP3675	1/31	0.490477	0.602433	1.51826	1.08157	IGF1
Ovarian Infertility Genes WP273	1/31	0.490477	0.602433	1.51826	1.08157	EGR1
Eicosanoid metabolism via Lipo Oxygenases (LOX) WP4348	1/32	0.501448	0.604751	1.46921	1.01413	HPGD
Purine metabolism WP2185	4/171	0.503067	0.604751	1.09094	0.749513	PNP;PDE3B;ADSSL1;PDE8A
Toll Like Receptor signaling WP88	1/33	0.512184	0.608906	1.42322	0.952237	IKBKE
Apoptosis WP1254	2/81	0.522442	0.608906	1.1529	0.748513	JUN;IGF1
Fatty Acid Beta Oxidation WP1269	1/34	0.52269	0.608906	1.38002	0.895315	LPL
Delta-Notch Signaling Pathway WP265	2/83	0.53557	0.617545	1.12432	0.702054	ADAM17;JUN
TNF-alpha NF-kB Signaling Pathway WP246	4/187	0.573603	0.654719	0.994741	0.552895	MAP3K3;TNFRSF11A;IKBKE;YWHAH
Oxidation by Cytochrome P450 WP1274	1/40	0.581147	0.656696	1.16735	0.633583	CYP2F2
DNA Replication WP150	1/41	0.590171	0.66029	1.13811	0.600176	UBA52
Heart Development WP2067	1/44	0.616094	0.669409	1.05855	0.512714	BHLHE40
IL-7 Signaling Pathway WP297	1/44	0.616094	0.669409	1.05855	0.512714	GRB2
Tryptophan metabolism WP79	1/44	0.616094	0.669409	1.05855	0.512714	CYP2F2
Notch Signaling Pathway WP29	1/46	0.63246	0.680647	1.0114	0.463359	ADAM17
mRNA processing WP310	9/457	0.65196	0.695014	0.912464	0.390327	HNRNPL;RPS28;EIF4E3;SNRNP70;RPS29;SPOP;RBMS1;RPL39;SRPK1
Translation Factors WP307	1/50	0.663134	0.700319	0.928643	0.381466	EIF3A
Glycolysis and Gluconeogenesis WP157	1/51	0.670395	0.701432	0.910023	0.363908	HK2
Oxidative phosphorylation WP1248	1/62	0.74066	0.76784	0.7455	0.223809	ATP6AP2
Metapathway biotransformation WP1251	2/141	0.809764	0.831849	0.653231	0.137839	CYP2F2;HS6ST1
PPAR signaling pathway WP2316	1/81	0.828652	0.843582	0.56789	0.106738	LPL
Neural Crest Differentiation WP2074	1/101	0.889279	0.897219	0.453846	0.0532564	MITF
Odorant GPCRs WP1397	1/189	0.983874	0.983874	0.240316	0.00390691	TPRA1
