## Supplementary material for "Alzheimer’s disease protective allele of *Clusterin* modulates neuronal excitability through lipid-droplet-mediated neuron-glia communication": Table S13

### Sheet: iGlut_up_GO_Cellular_Component_
Term	Overlap	P-value	Adjusted P-value	Odds Ratio	Combined Score	Genes
Endoplasmic Reticulum Membrane (GO:0005789)	97/801	1.19179e-13	3.9925e-11	2.51018	74.6983	FAAH;ARL6IP1;MSMO1;PLOD1;STS;PSMD2;OSBP;NOMO1;WDR83OS;PCYT2;ALG9;SELENON;POR;KDELR2;PREB;SLC27A4;PTGES;RTN2;RTN3;RTN1;INSIG1;MGST3;UBE2J2;PLD3;RTN4;HSP90B1;CYB5R1;UBB;SSR1;FDFT1;MPDU1;OST4;HSPA5;WFS1;SURF4;CIDEB;DOLK;DHCR24;DNAJC18;GNAO1;REEP1;SQLE;G6PC3;RNF103;CNIH1;REEP2;UBA1;CALR;DHCR7;COPE;CDS2;PIGT;GPAA1;PIGQ;LPCAT1;PIGZ;ATP2A2;SPPL3;SEC61A1;SMPD4;SPTLC2;RAC1;XXYLT1;CERS6;ELOVL4;ELOVL2;ELOVL…
Lysosomal Membrane (GO:0005765)	52/356	9.81597e-11	1.64418e-08	3.04749	70.2276	RAB3D;CLTC;LPCAT1;AP2A1;ARRB1;LAMP1;AP1G1;CHMP1A;ANXA6;CPNE3;CTSD;AP2M1;RAB2A;SLC36A1;VPS18;HGSNAT;ATP6V0B;ANXA2;STX7;RRAGA;COL6A1;SPNS1;ATP6V1B2;ATP6V0D1;CHMP6;ATP6V0C;ARL8A;CD63;GRN;PSEN1;SYNGR1;PSAP;AP2S1;ATP6V0E2;ATP6V1C1;ATP6V0A1;AP1M1;HSPA8;SURF4;HPS6;AP2B1;MCOLN1;MTOR;GNAO1;CLCN7;CLCN6;GNAQ;GNB2;GNB1;UBA1;ATP13A2;LAMTOR1
Lysosome (GO:0005764)	64/503	2.76641e-10	3.08916e-08	2.60847	57.4079	CLTC;ARRB1;TMEM97;STS;LAMP1;AP1G1;SMPD1;CHMP1A;ANXA6;ACP2;GYG1;CTSD;AP2M1;RAB2A;SLC36A1;CUBN;VPS18;HGSNAT;HSP90AA1;ATP6V0B;ANXA2;STX7;BACE1;PLA2G15;RRAGA;COL6A1;SPNS1;ATP6V1B2;ATP6V0D1;CHMP6;ATP6V0C;ARL8A;PCYOX1;CD63;GRN;PSEN1;GNS;PLD3;GPC1;PSAP;ATP6V0E2;ATP6V1C1;AP1M1;ATP6V0A1;HSPA8;FUCA1;HPS6;MCOLN1;MTOR;GNAO1;CLCN7;CLCN6;SYT11;MAN2B2;GNAQ;GNB2;GNB1;UBA1;ATP13A2;LAMTOR1;AGRN;RAB9B;LGMN;ITM2C
Lytic Vacuole Membrane (GO:0098852)	43/287	1.8761e-09	1.40388e-07	3.12293	62.7523	CD63;GRN;ARRB1;PSEN1;LAMP1;AP1G1;CHMP1A;PSAP;ANXA6;ATP6V0E2;CTSD;ATP6V1C1;AP2M1;ATP6V0A1;AP1M1;RAB2A;SLC36A1;VPS18;HSPA8;HGSNAT;ATP6V0B;ANXA2;STX7;HPS6;MCOLN1;MTOR;GNAO1;CLCN7;CLCN6;RRAGA;GNAQ;GNB2;GNB1;COL6A1;SPNS1;ATP6V1B2;UBA1;ATP13A2;LAMTOR1;ATP6V0D1;CHMP6;ATP6V0C;ARL8A
Bounding Membrane Of Organelle (GO:0098588)	87/819	2.09535e-09	1.40388e-07	2.14052	42.7752	ARF3;RET;SLC35B2;ARF1;CHPF;PGAP4;ATP2A2;ARRB1;AP2A1;SPPL3;LAMP1;AP1G1;OSBP;CHP1;RAC1;CTSD;ARMH3;AP2M1;GALNT8;CHST8;SLC36A1;RAB2A;VPS18;ATP6V0B;ATP6AP1;CHPF2;COG4;VPS37B;POMGNT1;SREBF2;RHOA;SERPINB6;RHOB;BACE1;KDELR2;ATP6V0D1;CHMP6;ATP6V0C;B4GALT5;CD63;RAB5B;RTN1;RAB1B;PDGFB;PLD3;CDC42;SNX3;NRAS;RAP1A;UBB;CHST12;AP2S1;MGAT1;MGAT2;ATP6V0E2;RAB6B;CACNG4;AP1M1;ATP6V0A1;SLC35A4;DMTN;WNT7B;ST8SIA3;SURF…
Ficolin-1-Rich Granule (GO:0101002)	31/184	2.16838e-08	1.09269e-06	3.56734	62.9519	GPI;GSTP1;GNS;CST3;PRDX4;LAMP1;FTH1;PSMD2;PSMB1;CAPN1;RAC1;GYG1;CTSD;ATP6V0A1;HSPA8;HSP90AA1;JUP;IDH1;PGAM1;DYNLL1;RHOA;SERPINB6;PFKL;PKM;PLEKHO2;LAMTOR1;ALDOA;ATP6V0C;ARL8A;PAFAH1B2;HSPA1B
Proton-Transporting V-type ATPase, V0 Domain (GO:0033179)	6/6	2.67296e-08	1.09269e-06	113424	1.97783e+06	ATP6V0B;RNASEK;ATP6V0D1;ATP6V0E2;ATP6V0C;ATP6V0A1
Vacuolar Proton-Transporting V-type ATPase, V0 Domain (GO:0000220)	6/6	2.67296e-08	1.09269e-06	113424	1.97783e+06	ATP6V0B;RNASEK;ATP6V0D1;ATP6V0E2;ATP6V0C;ATP6V0A1
Cell-Substrate Junction (GO:0030055)	50/395	2.99125e-08	1.09269e-06	2.57142	44.5499	BCAR3;ARF1;TES;YWHAB;CLTC;HSPB1;ACTB;LASP1;CSRP1;CDH2;YWHAQ;ANXA6;CHP1;CPNE3;RAC1;CAPN1;YWHAG;JAK1;ITGA3;DYNLL1;YWHAZ;RHOA;RHOB;ARMC5;MYH9;PPIB;ATP6V0C;ARL2;CD99L2;THY1;HACD3;ADD1;HSP90B1;CDC42;ARHGAP22;MPZL1;MAPK3;HSPA8;JUP;HSPA5;SPRY4;PARVB;RAB10;MARCKS;GNB2;EPPK1;P4HB;CALR;VIM;HSPA1B
Endosome Membrane (GO:0010008)	47/361	3.26178e-08	1.09269e-06	2.6526	45.7266	RET;CD63;RAB5B;DAGLA;CLTC;SNX12;AP2A1;SLC30A10;TMEM163;NDRG1;PLD3;SNX3;RAP1A;LAMP1;UBB;ANXA6;AP2S1;RAC1;ATP6V0E2;CTSD;AP2M1;ATP6V0A1;RAB8B;VPS18;ATP6V0B;ANXA2;ATP6AP1;OCRL;SNF8;AP2B1;VPS37B;MCOLN1;RAB11A;RHOB;EHD1;BACE1;CLCN6;RABEP1;ABHD17A;SLC9A9;UBA1;ATP13A2;LAMTOR1;ATP6V0D1;CHMP6;ATP6V0C;MYD88
Focal Adhesion (GO:0005925)	49/387	4.07678e-08	1.24156e-06	2.5707	43.7414	BCAR3;ARF1;TES;YWHAB;CLTC;HSPB1;ACTB;LASP1;CSRP1;CDH2;YWHAQ;ANXA6;CHP1;CPNE3;RAC1;CAPN1;YWHAG;JAK1;ITGA3;DYNLL1;YWHAZ;RHOA;RHOB;ARMC5;MYH9;PPIB;ATP6V0C;ARL2;CD99L2;THY1;HACD3;ADD1;HSP90B1;CDC42;ARHGAP22;MPZL1;MAPK3;HSPA8;JUP;HSPA5;SPRY4;PARVB;RAB10;MARCKS;GNB2;P4HB;CALR;VIM;HSPA1B
Polymeric Cytoskeletal Fiber (GO:0099513)	38/265	5.39363e-08	1.50572e-06	2.95515	49.4558	RTN2;SYNM;DCTN1;TWF2;SLC1A4;CORO1A;NDRG1;TUBA1B;TUBB6;TUBA1A;TUBB3;DPYSL2;KIF1B;MAP4;RAC1;FSD1;CCT7;BBLN;PRPH;CCT3;DMTN;MAP1S;TPM3;KRT8;TUBB4B;TUBB4A;EML4;DNM3;TUBB2B;TPPP3;TUBB2A;APC;SARM1;EPPK1;MAPT;VIM;FGF13;INA
Cytoplasmic Vesicle Membrane (GO:0030659)	47/389	3.12698e-07	7.63961e-06	2.43176	36.423	RET;CD63;RAB5B;ARRB1;AP2A1;SPPL3;SNX3;ZNRF2;RAP1A;LAMP1;UBB;AP1G1;AP2S1;KIF1B;RAC1;ATP6V0E2;CTSD;AP2M1;CACNG4;AP1M1;ATP6V0A1;VPS18;ATP6V0B;ATP6AP1;WNT7B;SLC30A1;SNF8;VPS37B;AP2B1;MCOLN1;SVIP;RHOA;RAB11A;SERPINB6;RHOB;EHD1;BACE1;RAB10;GNAO1;CLCN6;ABHD17A;UBA1;ATP6V0D1;CHMP6;ATP6V0C;MYD88;RAB9B
Azurophil Granule (GO:0042582)	26/155	3.19267e-07	7.63961e-06	3.53655	52.897	PYGB;CD63;GRN;RAB3D;FAF2;LPCAT1;PSEN1;GNS;SYNGR1;LAMP1;PSAP;PSMD1;CPNE3;ANXA2;FUCA1;STX7;SURF4;TUBB4B;ARHGAP45;DNAJC3;TUBB2A;TOLLIP;LAMTOR1;ATP6V0C;ARL8A;FTL
Vacuolar Lumen (GO:0005775)	26/161	6.82391e-07	1.52401e-05	3.37829	47.9638	PYGB;GRN;FAF2;GNS;PLD3;SMPD1;GPC1;PSAP;PSMD1;GYG1;CTSD;CUBN;HSPA8;HSP90AA1;ANXA2;FUCA1;TUBB4B;ARHGAP45;DNAJC3;TUBB2A;MAN2B2;TOLLIP;ATP13A2;AGRN;FTL;LGMN
Ficolin-1-Rich Granule Lumen (GO:1904813)	22/123	8.2854e-07	1.73476e-05	3.8135	53.4028	HSPA8;GPI;HSP90AA1;JUP;IDH1;PGAM1;GSTP1;GNS;CST3;PFKL;PRDX4;PKM;FTH1;PSMD2;PSMB1;CAPN1;PLEKHO2;ALDOA;GYG1;CTSD;PAFAH1B2;HSPA1B
Microtubule (GO:0005874)	28/185	9.98255e-07	1.96715e-05	3.13054	43.2554	DCTN1;ARL3;NDRG1;TUBB6;TUBA1B;TUBA1A;TUBB3;DPYSL2;KIF1B;MAP4;FSD1;CCT7;CCT3;MAP1S;TUBB4B;TUBB4A;EML4;DNM3;TUBB2B;TPPP3;TUBB2A;APC;SARM1;CALM3;MAPT;CALM1;FGF13;CALM2
Mitochondrial Respiratory Chain Complex IV (GO:0005751)	8/17	1.23637e-06	2.30103e-05	15.4371	209.996	COX8A;COX7B;NDUFA4;UQCRFS1;COX7A2;COX5B;COX6A1;COX5A
Vesicle (GO:0031982)	32/235	1.89186e-06	3.33564e-05	2.77062	36.5111	RAB3B;RAB3C;SERPINE2;GSTP1;CLTC;ACTB;GNAI2;CST3;UBB;MGAT1;DYNC1I1;ANXA2;STX7;TUBB4B;AP3B2;YWHAZ;RHOA;RAB11A;DNAJC3;MYL6;TUBB2A;PKM;SYT11;GNB2;GNB1;TAGLN2;CALM3;ATP13A2;CALM1;CALM2;GAPDH;HSPA1B
Respiratory Chain Complex IV (GO:0045277)	8/19	3.48319e-06	5.83435e-05	12.629	158.716	COX8A;COX7B;NDUFA4;UQCRFS1;COX7A2;COX5B;COX6A1;COX5A
Cytoskeleton (GO:0005856)	60/599	4.72957e-06	7.54479e-05	1.9733	24.196	SYNM;DYRK3;ONECUT2;ARPC1A;HSPB1;ACTB;AKAP13;SAMD14;TUBA1B;TUBB6;ACTR1A;TUBA1A;TUBB3;RUSC1;ARHGDIA;CHP1;RAC1;CCT3;TPM3;KRT8;SHROOM2;DYNLL1;PJA2;EML4;NISCH;CCNA1;TUBB2B;TUBB2A;CDC42EP4;FSCN1;MYH9;TAGLN2;AMPH;MAPT;ALDOA;GAPDH;DBN1;DHX9;DCTN1;ARL3;ARL2;PDXP;NDRG1;ADD1;ADD2;NEURL1B;ABLIM1;MAPK3;DMTN;JUP;TBCB;PARVB;TUBB4B;TUBB4A;MARCKS;PINK1;SPRY2;EPPK1;P4HB;VIM
Secretory Granule Lumen (GO:0034774)	37/316	1.13695e-05	0.000173126	2.33237	26.5531	LGALS3BP;GPI;PYGB;GRN;GSTP1;FAF2;PDGFB;GNS;PRDX4;PSMD2;TMSB4X;PSMB1;PSMD1;A2M;CTSD;GYG1;HSPA8;HSP90AA1;JUP;ANXA2;XRCC5;FUCA1;PGAM1;IDH1;VEGFB;TUBB4B;ARHGAP45;DNAJC3;PFKL;TUBB2A;PKM;TOLLIP;PCYOX1L;ALDOA;GAS6;PAFAH1B2;FTL
Microtubule Cytoskeleton (GO:0015630)	39/342	1.23812e-05	0.000180335	2.26508	25.5939	DCTN1;ARL3;CLTC;ARL2;NDRG1;ACTR1A;TUBA1B;TUBB6;TUBA1A;RUSC1;TUBB3;DPYSL2;CHP1;KIF1B;MAP4;FSD1;CCT7;SAC3D1;CCT3;MAP1S;TBCB;TUBB4B;TUBB4A;EML4;NISCH;MZT2B;DNM3;MZT2A;CCNA1;TUBB2B;TPPP3;TUBB2A;APC;CDC42EP4;SARM1;SPRY2;MAPT;FGF13;GAPDH
Vacuolar Proton-Transporting V-type ATPase Complex (GO:0016471)	8/24	2.65069e-05	0.000369992	8.68015	91.4723	ATP6V0B;RNASEK;ATP6V1B2;ATP6V0D1;ATP6V0E2;ATP6V0C;ATP6V1C1;ATP6V0A1
Cytoplasmic Vesicle Lumen (GO:0060205)	18/115	5.26327e-05	0.000705278	3.23744	31.8958	HSPA8;GPI;HSP90AA1;XRCC5;IDH1;PGAM1;GSTP1;ARHGAP45;BACE1;PFKL;PRDX4;PKM;PSMD2;PSMB1;SERPINI1;ALDOA;GYG1;PAFAH1B2
Azurophil Granule Membrane (GO:0035577)	12/58	5.9147e-05	0.000759479	4.53826	44.1822	CD63;SYNGR1;LAMP1;RAB3D;PSAP;SURF4;LPCAT1;CPNE3;PSEN1;LAMTOR1;ATP6V0C;ARL8A
Lysosomal Lumen (GO:0043202)	15/86	6.12118e-05	0.000759479	3.68067	35.7068	CUBN;HSPA8;HSP90AA1;FUCA1;GNS;PLD3;MAN2B2;SMPD1;GPC1;PSAP;ATP13A2;AGRN;CTSD;GYG1;LGMN
Endocytic Vesicle (GO:0030139)	25/196	7.34183e-05	0.000878397	2.55718	24.3427	RAB5B;CLTC;AP2A1;CORO1A;HSP90B1;UBB;AP2S1;AP2M1;CACNG4;RAB8B;CUBN;HSP90AA1;VPS9D1;WNT7B;STX7;OCRL;AP2B1;RAB11A;MTOR;EHD1;GNAO1;RABEP1;SYT11;CALR;RAB9B
Golgi Membrane (GO:0000139)	43/427	9.10546e-05	0.00105184	1.96947	18.3241	ARF3;SLC35B2;ARF1;RTN1;CHPF;PGAP4;RAB1B;PDGFB;ARRB1;PLD3;HID1;CDC42;NRAS;CHST12;AP1G1;OSBP;CHP1;MGAT1;MGAT2;RAB6B;ARMH3;AP1M1;GALNT8;CHST8;RAB2A;SLC35A4;CHPF2;COG4;ST8SIA3;SURF4;POMGNT1;SREBF2;ARCN1;MGAT4C;ACER2;GNAO1;B4GAT1;ZDHHC9;TMEM115;KDELR2;COPE;MBTPS2;B4GALT5
Heterotrimeric G-protein Complex (GO:0005834)	7/24	0.000221084	0.00246114	7.14141	60.1091	GNAO1;GNG2;GNAT3;GNAQ;GNB2;GNB1;GNAI2
Lytic Vacuole (GO:0000323)	26/223	0.000234059	0.00246114	2.30742	19.2899	GRN;CLTC;TMEM97;STS;LAMP1;SMPD1;PSAP;ACP2;CTSD;VPS18;HSPA8;FUCA1;STX7;MCOLN1;MTOR;BACE1;PLA2G15;RRAGA;MAN2B2;SYT11;ATP13A2;LAMTOR1;RAB9B;ITM2C;LGMN;PCYOX1
Neuron Projection (GO:0043005)	51/557	0.000235094	0.00246114	1.77449	14.8268	GABRB3;RET;GSK3A;CHRM4;STMN3;SLC8A2;RBM3;SAMD14;CDH2;TUBB3;STMN1;KIF1B;KPNA1;CHRNB2;MAP1S;NPFF;MUL1;SYP;MAPT;STX1A;DBN1;PAFAH1B1;RTN3;RTN1;CHRNA4;DCTN1;AMIGO1;PSEN1;RTN4;TRAK2;CDC42;UBB;NCDN;MAP4;CTNNA2;PRPH;NTRK2;HSPA8;SYT1;WFS1;NTRK3;PINK1;SYT11;SARM1;CNTN2;ATP13A2;VIM;SCN2A;FGF13;CDK5R2;ADGRL3
Secretory Granule Membrane (GO:0030667)	30/279	0.000336984	0.0034209	2.10843	16.8579	CD63;RAB5B;RAB3D;LPCAT1;PSEN1;CYB5R1;SYNGR1;NRAS;MMP24;RAP1A;LAMP1;PSAP;CPNE3;RAC1;ATP6V0A1;AP1M1;HGSNAT;SURF4;RAB27B;DYNLL1;SVIP;RHOA;SERPINB6;RAB10;CYSTM1;CD47;LAMTOR1;ATP6V0C;RAB9B;ARL8A
Late Endosome (GO:0005770)	24/205	0.000376287	0.00370754	2.31587	18.261	VPS18;CD63;GRN;ANXA2;F2R;STX7;RAB27B;SNF8;MCOLN1;RAB11A;PLD3;BACE1;RAP1A;LAMP1;CHMP1A;SLC9A9;PSAP;ANXA6;ATP13A2;LAMTOR1;CHMP6;RAB9B;LGMN;MAPK3
Clathrin Adaptor Complex (GO:0030131)	6/19	0.000390861	0.0037411	7.99901	62.7695	AP1G1;AP2S1;AP2A1;AP2B1;AP2M1;AP1M1
Tertiary Granule (GO:0070820)	20/162	0.000569823	0.00530252	2.45589	18.3459	HGSNAT;IDH1;STX7;DYNLL1;SVIP;RHOA;SERPINB6;CST3;NRAS;LAMP1;FTH1;CYSTM1;RAC1;CD47;LAMTOR1;ALDOA;CTSD;ATP6V0C;ARL8A;ATP6V0A1
Endolysosome (GO:0036019)	7/28	0.000624017	0.00564988	5.77992	42.652	SMPD1;CLTC;AP2S1;AP2A1;AP2B1;AP2M1;LGMN
Extrinsic Component Of Cytoplasmic Side Of Plasma Membrane (GO:0031234)	12/77	0.00093568	0.00824876	3.20846	22.3766	GNAO1;GNG2;SYK;GNAT3;GNAQ;GNB2;GNB1;KCNAB1;RHOA;MYD88;JAK1;GNAI2
Azurophil Granule Lumen (GO:0035578)	13/89	0.00108854	0.00913122	2.97376	20.2897	PYGB;GRN;ANXA2;FUCA1;FAF2;TUBB4B;GNS;ARHGAP45;DNAJC3;TUBB2A;TOLLIP;PSMD1;FTL
Phagocytic Vesicle (GO:0045335)	14/100	0.00109029	0.00913122	2.83123	19.3127	ATP6V0B;SYK;CORO1A;MTOR;RAB11A;SNX3;SYT11;CALR;ATP6V0D1;ATP6V0E2;ATP6V0C;RAB9B;ATP6V0A1;RAB8B
Intracellular Organelle Lumen (GO:0070013)	68/856	0.00133414	0.0109009	1.52073	10.0664	GPI;TXN2;GLS;STS;CDH2;PSMD2;FTH1;CAPN1;CTSD;GYG1;ACAD8;HSP90AA1;GPX1;PGAM1;BACE1;DNAJC3;PKM;VGF;COL6A1;VWA1;PLEKHO2;PPIB;GAS6;ALDOA;PAFAH1B2;CD63;ECHS1;ACSS2;POLDIP2;GSTP1;PDGFB;DLST;ARL2;GNS;ACAT1;HSP90B1;CST3;VCPIP1;GANAB;PRDX5;PRDX4;ATP5F1B;GPC1;PSMB1;MAPK3;HSPA8;FAHD1;JUP;HSPA5;WFS1;WNT7B;IDH1;GOT2;ERAP1;ATP5F1C;ATP5F1D;SOD1;WARS2;ALDH4A1;PDP1;PFKL;ARL2BP;ACO2;P4HB;CALR;SERPINI1;AGRN;HSPA1B
Platelet Dense Tubular Network (GO:0031094)	4/10	0.00144291	0.0115089	11.5372	75.4662	EHD1;DMTN;F2R;ATP2A2
Axon (GO:0030424)	22/205	0.00202567	0.0157814	2.09554	12.9962	RET;NTRK2;GSK3A;SYT1;DCTN1;NTRK3;MUL1;SLC8A2;PINK1;TUBB3;SYT11;CNTN2;KIF1B;MAP4;MAPT;CTNNA2;NCDN;VIM;SCN2A;FGF13;ADGRL3;PRPH
Cortical Cytoskeleton (GO:0030863)	10/63	0.0021161	0.0157997	3.27513	20.1688	AKAP13;LASP1;RIMS3;CDH2;SHROOM2;LANCL2;ERC1;DYNLL1;CORO1A;DBN1
Mitochondrial Respiratory Chain Complex III (GO:0005750)	4/11	0.00216951	0.0157997	9.88854	60.6489	UQCRC1;UQCRFS1;UQCR11;UQCR10
Respiratory Chain Complex III (GO:0045275)	4/11	0.00216951	0.0157997	9.88854	60.6489	UQCRC1;UQCRFS1;UQCR11;UQCR10
Endoplasmic Reticulum Tubular Network (GO:0071782)	6/26	0.00238634	0.017009	5.19743	31.3821	RAB10;REEP1;REEP5;ATL1;REEP2;RTN4
Endolysosome Membrane (GO:0036020)	5/19	0.00298736	0.0204238	6.18371	35.9482	CLTC;AP2S1;AP2A1;AP2B1;AP2M1
Multivesicular Body Membrane (GO:0032585)	5/19	0.00298736	0.0204238	6.18371	35.9482	CD63;CHMP1A;RAB27B;ATP13A2;CHMP6
Clathrin-Coated Vesicle (GO:0030136)	11/78	0.00339673	0.0223118	2.85036	16.2041	SNX3;AP1G1;CLTC;AP2S1;AP2A1;OCRL;RAB27B;AP2B1;AP2M1;RAB8B;AP1M1
Glutamatergic Synapse (GO:0098978)	11/78	0.00339673	0.0223118	2.85036	16.2041	ARHGAP22;VPS18;RAP1A;RAC1;DLGAP3;YWHAZ;ACTB;RHOA;RAB11A;SH3GL1;ADGRL3
Extracellular Membrane-Bounded Organelle (GO:0065010)	9/57	0.00360834	0.023246	3.25253	18.2939	DNAJC3;PKM;TUBB2A;SERPINE2;CLTC;GNB1;MGAT1;TUBB4B;GNAI2
Spindle Microtubule (GO:0005876)	10/68	0.0037632	0.0237863	2.992	16.7028	MAP1S;CLTC;CHMP1A;CALM3;CHMP6;CALM1;BBLN;CALM2;RAB11A;PAFAH1B1
Dendrite (GO:0030425)	26/270	0.00384413	0.0238478	1.85828	10.3343	GSK3A;DAGLA;CHRNA4;AMIGO1;CHRM4;THY1;TRAK2;SLC8A2;RBM3;SAMD14;TUBB3;KIF1B;NCDN;KPNA1;HSPA8;NTRK2;MAP1S;WFS1;NPFF;SOD1;SYT11;NEURL1;SARM1;MAPT;FGF13;DBN1
Actin Cytoskeleton (GO:0015629)	30/327	0.00410056	0.0249761	1.76313	9.69127	ONECUT2;DHX9;ARPC1A;TWF2;PDXP;CORO1A;ACTB;AKAP13;NEURL1B;SAMD14;LASP1;ABLIM1;CDH2;SH3PXD2B;RAC1;DMTN;TPM3;SHROOM2;PARVB;DYNLL1;MARCKS;CDC42EP4;FSCN1;LANCL2;MYH9;SPRY2;TAGLN2;AMPH;ALDOA;DBN1
Clathrin Coat Of trans-Golgi Network Vesicle (GO:0030130)	4/13	0.00430453	0.0257503	7.69027	41.8973	AP1G1;AP2A1;NCALD;AP1M1
Proton-Transporting V-type ATPase Complex (GO:0033176)	5/21	0.00477256	0.0280492	5.41017	28.9167	ATP6V0B;RNASEK;ATP6V0D1;ATP6V0C;ATP6V0A1
Rough Endoplasmic Reticulum (GO:0005791)	6/30	0.00510549	0.0286056	4.33028	22.8528	PKM;PSMD2;UBA1;PSEN1;TMEM97;SPPL3
Extracellular Vesicle (GO:1903561)	9/60	0.0051234	0.0286056	3.06072	16.142	DNAJC3;PKM;TUBB2A;SERPINE2;CLTC;GNB1;MGAT1;TUBB4B;GNAI2
Ficolin-1-Rich Granule Membrane (GO:0101003)	9/60	0.0051234	0.0286056	3.06072	16.142	LAMP1;RAC1;LAMTOR1;DYNLL1;ATP6V0C;RHOA;ARL8A;SERPINB6;ATP6V0A1
Spindle (GO:0005819)	21/210	0.00577366	0.0317078	1.93437	9.9706	MAP1S;DCTN1;ARL3;CLTC;DYNLL1;TUBB4B;TUBB4A;EML4;MZT2B;CDC42;MZT2A;NGRN;TUBB2B;TUBB6;TUBB2A;TUBB3;CALM3;MAP4;CALM1;CALM2;SAC3D1
Late Endosome Membrane (GO:0031902)	11/85	0.00658973	0.0356058	2.57977	12.9562	CD63;ANXA2;CHMP1A;SLC9A9;ANXA6;RAB27B;ATP13A2;SNF8;LAMTOR1;CHMP6;PLD3
Mitochondrial Inner Membrane (GO:0005743)	32/370	0.00739525	0.0378909	1.652	8.10623	COX7B;MCUR1;NDUFB7;NDUFB11;NDUFB2;TMEM160;UQCR11;UQCR10;PSEN1;COX5B;COX6A1;COX5A;FOXRED1;MRPL41;ATP5F1B;UQCRFS1;ATP5MJ;HCRT;COX8A;COA3;NDUFA4;UQCC1;SDHC;ATP5F1C;ATP5F1D;GCAT;LETM1;TIMM10B;PINK1;UQCRC1;AURKAIP1;CDS2
AP-2 Adaptor Complex (GO:0030122)	3/8	0.00746506	0.0378909	10.3746	50.8097	AP2S1;AP2B1;AP2M1
Clathrin Coat Of Endocytic Vesicle (GO:0030128)	3/8	0.00746506	0.0378909	10.3746	50.8097	AP2S1;AP2B1;AP2M1
Platelet Dense Tubular Network Membrane (GO:0031095)	3/8	0.00746506	0.0378909	10.3746	50.8097	EHD1;DMTN;ATP2A2
Cation Channel Complex (GO:0034703)	8/53	0.0078162	0.039081	3.08154	14.9502	PTPA;FKBP1B;KCNAB1;CALM3;KCNA6;CALM1;SCN2A;CALM2
Postsynaptic Density (GO:0014069)	16/151	0.00874359	0.043075	2.0597	9.7618	RTN3;NTRK2;RTN1;DAGLA;GRIK5;MAPK8IP2;RTN4;ADD1;SLC8A2;ADD2;DNM3;SAMD14;CDH2;SYT11;NEURL1;CACNG4
Cortical Actin Cytoskeleton (GO:0030864)	7/44	0.00942811	0.0457742	3.27772	15.2875	AKAP13;LASP1;CDH2;SHROOM2;LANCL2;DYNLL1;CORO1A
Autolysosome (GO:0044754)	3/9	0.0107452	0.0514233	8.64501	39.1904	MAP1LC3A;FTH1;FTL
Membrane Raft (GO:0045121)	17/169	0.0115309	0.0544065	1.94371	8.67424	CHRNB2;ANXA2;RFTN1;FAIM2;PSEN1;THY1;DYNLL1;ADD2;PRKAR1A;GPC1;PGK1;MAPT;LAMTOR1;CTSD;GPM6B;PAG1;S100A10
Organelle Inner Membrane (GO:0019866)	33/398	0.0119821	0.0557501	1.57679	6.97626	COX7B;MCUR1;NDUFB7;NDUFB11;NDUFB2;TMEM160;UQCR11;UQCR10;PSEN1;COX5B;COX6A1;COX5A;FOXRED1;MRPL41;ATP5F1B;UQCRFS1;ATP5MJ;HCRT;COX8A;COA3;NDUFA4;UQCC1;SDHC;ATP5F1C;ATP5F1D;GCAT;LETM1;TIMM10B;PINK1;TMX4;UQCRC1;AURKAIP1;CDS2
Endocytic Vesicle Membrane (GO:0030666)	16/159	0.0139266	0.063046	1.94364	8.30704	ATP6V0B;SYT1;WNT7B;CLTC;AP2A1;AP2B1;GNAO1;UBB;AP2S1;CALR;ATP6V0D1;ATP6V0E2;ATP6V0C;AP2M1;CACNG4;ATP6V0A1
Recycling Endosome (GO:0055037)	16/159	0.0139266	0.063046	1.94364	8.30704	STX7;OCRL;SNF8;SLC30A10;NDRG1;RAB11A;EHD1;BACE1;RAB10;TUBA1A;AP1G1;SYT11;SLC9A9;RAC1;DYNC1I1;RAB8B
Mitochondrial Proton-Transporting ATP Synthase Complex (GO:0005753)	4/18	0.0148073	0.0652692	4.94244	20.8207	ATP5F1B;ATP5MJ;ATP5F1C;ATP5F1D
Proton-Transporting ATP Synthase Complex (GO:0045259)	4/18	0.0148073	0.0652692	4.94244	20.8207	ATP5F1B;ATP5MJ;ATP5F1C;ATP5F1D
Filopodium (GO:0030175)	8/60	0.0161474	0.0702519	2.66572	10.9988	CDC42;TUBB3;ITGA3;PALM;FSCN1;TWF2;UNC5C;FGF13
Multivesicular Body (GO:0005771)	7/50	0.01853	0.0792871	2.81946	11.2451	BACE1;CD63;CHMP1A;RAB27B;ATP13A2;CHMP6;RAB11A
Early Endosome (GO:0005769)	26/307	0.0186975	0.0792871	1.6104	6.40835	RAB5B;DAGLA;SNX12;SLC30A10;TMEM163;PLD3;SNX3;NEURL1B;RAP1A;RUSC1;AP1G1;CHMP1A;AP3S2;AP1M1;MAPK3;NTRK2;F2R;STX7;OCRL;HPS6;AP3B2;EHD1;BACE1;RABEP1;SLC9A9;ATP6V0D1
Early Phagosome (GO:0032009)	3/11	0.0194427	0.0814164	6.48307	25.5451	SNX3;SYK;SYT11
Platelet Alpha Granule (GO:0031091)	10/89	0.0236113	0.0976515	2.19421	8.21958	CYB5R1;SERPINE2;TMSB4X;STXBP1;PDGFB;VEGFB;PCYOX1L;ALDOA;GAS6;A2M
Exocytic Vesicle Membrane (GO:0099501)	7/53	0.0248491	0.0999304	2.63517	9.73676	RAB3B;SYNGR1;SYT1;SV2A;SYP;SYNGR3;TMEM163
Clathrin Coat Of Coated Pit (GO:0030132)	3/12	0.0248857	0.0999304	5.76243	21.2833	AP2S1;AP2B1;AP2M1
Clathrin-Coated Vesicle Membrane (GO:0030665)	10/90	0.0253072	0.0999304	2.16667	7.96611	GNAO1;HSPA8;SYT1;AP1G1;CLTC;AP2S1;AP2A1;AP2B1;AP2M1;EPN1
Mitotic Spindle (GO:0072686)	14/143	0.0253555	0.0999304	1.88318	6.92022	MAP1S;DCTN1;CLTC;DYNLL1;TUBB4B;TUBB4A;EML4;CDC42;NGRN;TUBB6;TUBB2B;TUBB2A;TUBB3;MAP4
Cortical Granule (GO:0060473)	2/5	0.0268541	0.102229	11.518	41.6644	MYH9;CALR
Platelet Dense Granule Membrane (GO:0031088)	2/5	0.0268541	0.102229	11.518	41.6644	CD63;RAB27B
Rough Endoplasmic Reticulum Membrane (GO:0030867)	2/5	0.0268541	0.102229	11.518	41.6644	RPS28;UBA1
Synaptic Vesicle Membrane (GO:0030672)	7/54	0.0272475	0.102561	2.57896	9.29147	RAB3B;SYNGR1;SYT1;SV2A;SYP;SYNGR3;TMEM163
Asymmetric Synapse (GO:0032279)	13/133	0.0307825	0.114579	1.87898	6.54037	RTN3;NTRK2;RTN1;MAPK8IP2;RTN4;ADD1;SLC8A2;ADD2;DNM3;SAMD14;CDH2;SYT11;NEURL1
Organelle Envelope Lumen (GO:0031970)	8/68	0.0319171	0.117497	2.30931	7.9547	TIMM10B;PINK1;TUBB2A;NDUFB7;ARL2BP;ARL2;HCRT;SOD1
Intermediate Filament Cytoskeleton (GO:0045111)	9/81	0.0328425	0.119589	2.16559	7.39774	RTN2;SYNM;KRT8;SLC1A4;EPPK1;VIM;INA;PJA2;PRPH
Intermediate Filament (GO:0005882)	8/69	0.0344377	0.12273	2.27134	7.65123	RTN2;SYNM;KRT8;SLC1A4;EPPK1;VIM;INA;PRPH
Vesicle Membrane (GO:0012506)	8/69	0.0344377	0.12273	2.27134	7.65123	RAB10;ZNRF2;AP1G1;ARRB1;KIF1B;SLC30A1;RAB11A;AP1M1
Phagocytic Vesicle Membrane (GO:0030670)	6/45	0.0350578	0.123625	2.66267	8.92195	ATP6V0B;CALR;ATP6V0E2;ATP6V0D1;ATP6V0C;ATP6V0A1
Adherens Junction (GO:0005912)	14/150	0.0361174	0.126035	1.78558	5.92988	JUP;ANXA2;SHROOM2;NDRG1;ADD1;PPP1CA;RAB10;IGSF21;CDH4;CDH2;APC;CDC42EP4;CTNNA2;EIF4G2
AP-3 Adaptor Complex (GO:0030123)	2/6	0.038833	0.132745	8.63803	28.0605	AP3S2;AP3B2
Hemidesmosome (GO:0030056)	2/6	0.038833	0.132745	8.63803	28.0605	JUP;EPPK1
Cytoplasmic Side Of Plasma Membrane (GO:0009898)	12/124	0.0394792	0.133591	1.85741	6.0031	JUP;SYK;PALM;AP2S1;MYH9;AP2A1;KCNAB1;AP2B1;AP2M1;MYD88;RHOA;JAK1
Vacuolar Membrane (GO:0005774)	7/59	0.0415929	0.139336	2.33037	7.41016	SLC36A1;MAP1LC3B;MAP1LC3A;CHMP1A;ATP6V0D1;CHMP6;ATP6V0A1
Tertiary Granule Membrane (GO:0070821)	8/72	0.0427974	0.141952	2.16452	6.82101	HGSNAT;NRAS;CYSTM1;CD47;DYNLL1;ATP6V0C;SVIP;SERPINB6
Secondary Lysosome (GO:0005767)	3/15	0.0455654	0.148198	4.32113	13.3463	MAP1LC3A;FTH1;FTL
Secretory Vesicle (GO:0099503)	3/15	0.0455654	0.148198	4.32113	13.3463	RAB10;RAB3D;DPYSL3
Vesicle Coat (GO:0030120)	5/37	0.0498586	0.160602	2.7028	8.10451	PEF1;CIDEB;KLHL12;EPN1;COPE
Mitochondrial Intermembrane Space (GO:0005758)	7/62	0.0521854	0.161111	2.20291	6.50508	TIMM10B;PINK1;NDUFB7;ARL2BP;ARL2;HCRT;SOD1
Clathrin-Sculpted Gamma-Aminobutyric Acid Transport Vesicle (GO:0061200)	2/7	0.0524211	0.161111	6.91005	20.3739	HSPA8;SYT1
Clathrin-Sculpted Gamma-Aminobutyric Acid Transport Vesicle Membrane (GO:0061202)	2/7	0.0524211	0.161111	6.91005	20.3739	HSPA8;SYT1
Cytoskeleton Of Presynaptic Active Zone (GO:0048788)	2/7	0.0524211	0.161111	6.91005	20.3739	RIMS3;ERC1
Serine C-palmitoyltransferase Complex (GO:0017059)	2/7	0.0524211	0.161111	6.91005	20.3739	SPTLC2;SPTSSA
Neuromuscular Junction (GO:0031594)	5/39	0.0602898	0.18361	2.54354	7.14376	SYNGR1;SERPINE2;F2R;PSEN1;SYNGR3
Desmosome (GO:0030057)	3/17	0.0628277	0.189615	3.70344	10.2487	JUP;CDH2;UBA1
Endoplasmic reticulum-Golgi Intermediate Compartment Membrane (GO:0033116)	6/52	0.06377	0.190741	2.25664	6.21134	CNIH1;ZDHHC9;RAB1B;MGAT1;CALR;SPPL3
Catenin Complex (GO:0016342)	4/28	0.0644819	0.191163	2.88156	7.89943	CDH4;CDH2;JUP;CTNNA2
Inhibitory Synapse (GO:0060077)	2/8	0.0674065	0.19808	5.75807	15.5296	IGSF21;SYT11
Mitochondrial Membrane (GO:0031966)	38/540	0.0686529	0.198484	1.31662	3.52681	MTCH2;COX7B;MCUR1;NDUFB7;NDUFB11;NDUFB2;TMEM160;UQCR11;UQCR10;PLD6;PSEN1;COX5B;COX6A1;COX5A;FOXRED1;MRPL41;NGRN;ATP5F1B;UBB;UQCRFS1;ATP5MJ;HCRT;COX8A;COA3;NDUFA4;UQCC1;MUL1;SDHC;ATP5F1C;ATP5F1D;GCAT;TUFM;LETM1;TIMM10B;PINK1;UQCRC1;AURKAIP1;CDS2
Platelet Alpha Granule Lumen (GO:0031093)	7/66	0.0687289	0.198484	2.05312	5.4974	TMSB4X;PDGFB;VEGFB;PCYOX1L;ALDOA;GAS6;A2M
Kinetochore Microtubule (GO:0005828)	3/18	0.0724318	0.205633	3.45636	9.07332	CHMP1A;CHMP6;RAB11A
Sodium Channel Complex (GO:0034706)	3/18	0.0724318	0.205633	3.45636	9.07332	GRIK5;SCN2A;SCN2B
Clathrin-Coated Endocytic Vesicle Membrane (GO:0030669)	7/68	0.0780518	0.219726	1.98559	5.06402	GNAO1;SYT1;CLTC;AP2S1;AP2A1;AP2B1;AP2M1
Lipid Droplet (GO:0005811)	8/82	0.0798304	0.22286	1.87103	4.72967	BCAP31;EHD1;ANXA2;FAF2;LPCAT1;CIDEB;LSS;GAPDH
Nuclear Outer Membrane (GO:0005640)	3/19	0.0826454	0.228812	3.24016	8.07837	SMPD4;PSEN1;DHCR7
Apical Dendrite (GO:0097440)	2/9	0.0835954	0.229545	4.93523	12.2481	GSK3A;NEURL1
Autophagosome (GO:0005776)	8/83	0.0843339	0.22969	1.84598	4.56506	HSPA8;MAP1LC3B;MAP1LC3A;FTH1;CHMP1A;ATP13A2;CHMP6;FTL
Intercalated Disc (GO:0014704)	4/31	0.0872879	0.235818	2.56098	6.24507	CDH2;JUP;FGF13;YWHAH
Recycling Endosome Membrane (GO:0055038)	7/70	0.0880745	0.23604	1.92235	4.6705	EHD1;SLC9A9;RAC1;SLC30A10;NDRG1;RAB11A;RAB8B
Platelet Dense Granule (GO:0042827)	3/20	0.0934361	0.247369	3.04941	7.22855	LGALS3BP;CD63;RAB27B
Clathrin-Coated Endocytic Vesicle (GO:0045334)	8/85	0.0937786	0.247369	1.79784	4.25517	GNAO1;SYT1;CLTC;AP2S1;AP2A1;OCRL;AP2B1;AP2M1
Cell-Cell Junction (GO:0005911)	22/299	0.0987736	0.258175	1.37747	3.18873	CADM3;JUP;ANXA2;SHROOM2;NDRG1;RHOA;ADD1;PPP1CA;RAB10;IGSF21;CDH4;PDZD2;AJM1;CDH2;APC;CDC42EP4;FSCN1;UBA1;CTNNA2;PCDH1;EIF4G2;ADGRL3
Proton-Transporting V-type ATPase, V1 Domain (GO:0033180)	2/10	0.100811	0.258175	4.3181	9.9079	ATP6V1B2;ATP6V1C1
Vacuolar Proton-Transporting V-type ATPase, V1 Domain (GO:0000221)	2/10	0.100811	0.258175	4.3181	9.9079	ATP6V1B2;ATP6V1C1
Endoplasmic Reticulum Lumen (GO:0005788)	21/284	0.100958	0.258175	1.3846	3.17496	HSPA5;WFS1;WNT7B;ERAP1;PDGFB;HSP90B1;BACE1;CST3;DNAJC3;VCPIP1;GANAB;STS;CDH2;VGF;COL6A1;VWA1;CALR;P4HB;GAS6;PPIB;MAPK3
Calcium Channel Complex (GO:0034704)	6/59	0.103076	0.259985	1.95787	4.44884	PTPA;FKBP1B;CALM3;CALM1;SCN2A;CALM2
Early Endosome Membrane (GO:0031901)	10/116	0.103975	0.259985	1.63296	3.69638	SNX3;EHD1;RAB5B;DAGLA;RABEP1;SNX12;OCRL;SLC30A10;TMEM163;PLD3
Cytoplasmic Dynein Complex (GO:0005868)	3/21	0.10477	0.259985	2.87984	6.49689	DYNC2I2;DYNLL1;DYNC1I1
Endocytic Vesicle Lumen (GO:0071682)	3/21	0.10477	0.259985	2.87984	6.49689	HSP90AA1;CALR;HSP90B1
Golgi-associated Vesicle (GO:0005798)	5/47	0.113219	0.2779	2.05818	4.48361	BACE1;OCRL;RAB27B;SPPL3;RAB8B
trans-Golgi Network (GO:0005802)	18/241	0.113649	0.2779	1.39878	3.04184	GRN;COG4;CLTC;YIPF5;OCRL;RAB11A;BACE1;GNAO1;RAB10;CNST;MMP24;SMPD4;AP1G1;SYT11;OSBP;RAC1;MARCHF9;AP1M1
AP-1 Adaptor Complex (GO:0030121)	2/11	0.118893	0.286541	3.83811	8.17336	AP1G1;AP1M1
Filopodium Membrane (GO:0031527)	2/11	0.118893	0.286541	3.83811	8.17336	ITGA3;PALM
Cul3-RING Ubiquitin Ligase Complex (GO:0031463)	4/35	0.122839	0.291851	2.23006	4.67618	KLHL9;KBTBD6;PEF1;KLHL12
Autophagosome Membrane (GO:0000421)	4/35	0.122839	0.291851	2.23006	4.67618	MAP1LC3B;MAP1LC3A;CHMP1A;CHMP6
RNA Polymerase I Complex (GO:0005736)	2/12	0.137695	0.318122	3.45411	6.84853	POLR2F;POLR2L
beta-catenin-TCF Complex (GO:1990907)	2/12	0.137695	0.318122	3.45411	6.84853	PYGO2;TLE1
Clathrin Vesicle Coat (GO:0030125)	2/12	0.137695	0.318122	3.45411	6.84853	EPN1;NCALD
Podosome (GO:0002102)	2/12	0.137695	0.318122	3.45411	6.84853	SH3PXD2B;FSCN1
Coated Vesicle (GO:0030135)	7/79	0.141542	0.32477	1.68126	3.28713	SNX3;AP1G1;CLTC;OCRL;KLHL12;AP1M1;YIF1B
Sarcolemma (GO:0042383)	5/52	0.154617	0.348495	1.83874	3.43256	SYNM;SMPD4;SGCB;AHNAK2;SLC8A2
Acetylcholine-Gated Channel Complex (GO:0005892)	2/13	0.157083	0.348495	3.13994	5.81196	CHRNB2;CHRNA4
Cytoplasmic Side Of Endoplasmic Reticulum Membrane (GO:0098554)	2/13	0.157083	0.348495	3.13994	5.81196	RPS28;SPPL3
Glial Cell Projection (GO:0097386)	2/13	0.157083	0.348495	3.13994	5.81196	PINK1;MAPT
Mitotic Spindle Microtubule (GO:1990498)	2/13	0.157083	0.348495	3.13994	5.81196	MAP1S;CLTC
Actin-Based Cell Projection (GO:0098858)	7/84	0.176679	0.387411	1.57167	2.72436	CDC42;TUBB3;FSCN1;TWF2;UNC5C;FGF13;SLC27A4
RNA Polymerase II, Core Complex (GO:0005665)	2/14	0.176937	0.387411	2.87812	4.9848	POLR2F;POLR2L
ER To Golgi Transport Vesicle Membrane (GO:0012507)	5/55	0.182048	0.391172	1.72814	2.94386	GNAO1;CNIH1;PEF1;CIDEB;KLHL12
Nuclear Membrane (GO:0031965)	16/227	0.182061	0.391172	1.31248	2.2357	DUSP2;MINDY3;SURF4;SLC30A1;TMEM97;PSEN1;HACD3;POMZP3;RNF123;DISP3;TMX4;TMEM201;SMPD4;SCRN1;DHCR7;GAPDH
Lumenal Side Of Endoplasmic Reticulum Membrane (GO:0098553)	3/27	0.182158	0.391172	2.15919	3.67686	GNAO1;CALR;SPPL3
Mitochondrial Respiratory Chain Complex I (GO:0005747)	4/41	0.185394	0.393081	1.86783	3.14781	NDUFB7;NDUFB11;NDUFA4;NDUFB2
Respiratory Chain Complex I (GO:0045271)	4/41	0.185394	0.393081	1.86783	3.14781	NDUFB7;NDUFB11;NDUFA4;NDUFB2
COPII Vesicle Coat (GO:0030127)	2/15	0.197148	0.405182	2.65659	4.31377	PEF1;KLHL12
U2-type Prespliceosome (GO:0071004)	2/15	0.197148	0.405182	2.65659	4.31377	SF3A1;SNRPN
Axonal Growth Cone (GO:0044295)	2/15	0.197148	0.405182	2.65659	4.31377	HSP90AA1;DCC
Prespliceosome (GO:0071010)	2/15	0.197148	0.405182	2.65659	4.31377	SF3A1;SNRPN
trans-Golgi Network Transport Vesicle (GO:0030140)	2/15	0.197148	0.405182	2.65659	4.31377	RAB27B;RAB8B
Myofibril (GO:0030016)	3/29	0.210654	0.427691	1.99289	3.10401	PSMA6;TWF2;MYL12B
Protein Serine/Threonine Phosphatase Complex (GO:0008287)	3/29	0.210654	0.427691	1.99289	3.10401	PTPA;PPP2CB;PPP3R1
COPI-coated Vesicle Membrane (GO:0030663)	2/16	0.217617	0.43394	2.4667	3.76176	KDELR2;COPE
Clathrin Coat (GO:0030118)	2/16	0.217617	0.43394	2.4667	3.76176	CLTC;EPN1
Protein Phosphatase Type 2A Complex (GO:0000159)	2/16	0.217617	0.43394	2.4667	3.76176	PTPA;PPP2CB
Sarcoplasmic Reticulum (GO:0016529)	4/45	0.231731	0.456297	1.68525	2.46414	RTN2;GSTM2;FKBP1B;ATP2A2
RNA Polymerase III Complex (GO:0005666)	2/17	0.238256	0.456297	2.30213	3.3022	POLR2F;POLR2L
Golgi Stack (GO:0005795)	3/31	0.24003	0.456297	1.85035	2.64043	OCRL;RAB27B;MARCHF9
Hrd1p Ubiquitin Ligase ERAD-L Complex (GO:0000839)	1/5	0.245592	0.456297	4.31507	6.05872	RHBDD2
Box C/D RNP Complex (GO:0031428)	1/5	0.245592	0.456297	4.31507	6.05872	SNU13
Insulin-Responsive Compartment (GO:0032593)	1/5	0.245592	0.456297	4.31507	6.05872	RAB10
Multivesicular Body, Internal Vesicle (GO:0097487)	1/5	0.245592	0.456297	4.31507	6.05872	CD63
Nuclear Envelope Lumen (GO:0005641)	1/5	0.245592	0.456297	4.31507	6.05872	TUBB2A
Postsynaptic Recycling Endosome (GO:0098837)	1/5	0.245592	0.456297	4.31507	6.05872	RAB11A
Sarcoglycan Complex (GO:0016012)	1/5	0.245592	0.456297	4.31507	6.05872	SGCB
Serine Protease Inhibitor Complex (GO:0097180)	1/5	0.245592	0.456297	4.31507	6.05872	SERPINB6
Zonula Adherens (GO:0005915)	1/5	0.245592	0.456297	4.31507	6.05872	JUP
cullin-RING Ubiquitin Ligase Complex (GO:0031461)	12/174	0.246536	0.456297	1.28072	1.79332	KLHL9;TMEM183A;ZER1;KBTBD6;PEF1;UBE2S;FBXL18;KLHL12;ZSWIM5;DCAF7;SKP1;WDTC1
Cell-Cell Contact Zone (GO:0044291)	4/47	0.255879	0.470986	1.6067	2.19001	CDH2;JUP;FGF13;YWHAH
Mitochondrial Envelope (GO:0005740)	10/146	0.279407	0.503279	1.27072	1.62028	TIMM10B;NGRN;PINK1;NDUFB7;ATP5F1B;ARL2BP;FKBP8;ARL2;HCRT;SOD1
Postsynaptic Density Membrane (GO:0098839)	3/34	0.28518	0.503279	1.67101	2.09652	DAGLA;GRIK5;CACNG4
COPI-coated Vesicle (GO:0030137)	1/6	0.286944	0.503279	3.45187	4.30955	KDELR2
PTW/PP1 Phosphatase Complex (GO:0072357)	1/6	0.286944	0.503279	3.45187	4.30955	WDR82
TIM22 Mitochondrial Import Inner Membrane Insertion Complex (GO:0042721)	1/6	0.286944	0.503279	3.45187	4.30955	TIMM10B
U7 snRNP (GO:0005683)	1/6	0.286944	0.503279	3.45187	4.30955	LSM11
Astral Microtubule (GO:0000235)	1/6	0.286944	0.503279	3.45187	4.30955	PAFAH1B1
Chloride Channel Complex (GO:0034707)	1/6	0.286944	0.503279	3.45187	4.30955	CLCN7
Dystroglycan Complex (GO:0016011)	1/6	0.286944	0.503279	3.45187	4.30955	SGCB
Plasma Membrane Raft (GO:0044853)	6/82	0.293253	0.511666	1.36369	1.67286	CHRNB2;PRKAR1A;F2R;DYNLL1;ADD2;MAPK3
Mitochondrial Matrix (GO:0005759)	22/355	0.30602	0.531174	1.14238	1.3527	ACAD8;ECHS1;GPX1;ACSS2;FAHD1;POLDIP2;GOT2;DLST;ARL2;ATP5F1C;ATP5F1D;GLS;TXN2;ACAT1;SOD1;WARS2;ALDH4A1;PDP1;PRDX5;ATP5F1B;ARL2BP;ACO2
Monoatomic Ion Channel Complex (GO:0034702)	3/36	0.315657	0.538032	1.56957	1.80987	CHRNB2;CLCN7;CHRNA4
Hrd1p Ubiquitin Ligase Complex (GO:0000836)	1/7	0.326031	0.538032	2.87641	3.22377	RHBDD2
RISC-loading Complex (GO:0070578)	1/7	0.326031	0.538032	2.87641	3.22377	DHX9
TORC2 Complex (GO:0031932)	1/7	0.326031	0.538032	2.87641	3.22377	MTOR
Astrocyte Projection (GO:0097449)	1/7	0.326031	0.538032	2.87641	3.22377	PINK1
Cytolytic Granule (GO:0044194)	1/7	0.326031	0.538032	2.87641	3.22377	LAMP1
Dendritic Spine Membrane (GO:0032591)	1/7	0.326031	0.538032	2.87641	3.22377	DAGLA
Dihydrolipoyl Dehydrogenase Complex (GO:0045240)	1/7	0.326031	0.538032	2.87641	3.22377	DLST
Spectrin-Associated Cytoskeleton (GO:0014731)	1/7	0.326031	0.538032	2.87641	3.22377	DMTN
Voltage-Gated Sodium Channel Complex (GO:0001518)	1/7	0.326031	0.538032	2.87641	3.22377	SCN2B
Tertiary Granule Lumen (GO:1904724)	4/53	0.330641	0.542965	1.40951	1.55993	CST3;FTH1;IDH1;CTSD
Postsynaptic Specialization Membrane (GO:0099634)	3/38	0.346188	0.565723	1.47973	1.56965	DAGLA;GRIK5;CACNG4
Actin Filament (GO:0005884)	5/71	0.349118	0.56774	1.30809	1.37656	DMTN;TPM3;TWF2;RAC1;CORO1A
Cul2-RING Ubiquitin Ligase Complex (GO:0031462)	2/23	0.361708	0.57088	1.64386	1.67167	ZER1;ZSWIM5
Golgi-associated Vesicle Membrane (GO:0030660)	2/23	0.361708	0.57088	1.64386	1.67167	KDELR2;SPPL3
Apical Junction Complex (GO:0043296)	7/106	0.36199	0.57088	1.22098	1.24069	CLDN6;AJM1;JUP;APC;SHROOM2;EPPK1;RHOA
BLOC-1 Complex (GO:0031083)	1/8	0.362977	0.57088	2.46536	2.49843	BLOC1S3
Golgi Trans Cisterna (GO:0000138)	1/8	0.362977	0.57088	2.46536	2.49843	HID1
Chromatoid Body (GO:0033391)	1/8	0.362977	0.57088	2.46536	2.49843	PIWIL2
Dendrite Cytoplasm (GO:0032839)	1/8	0.362977	0.57088	2.46536	2.49843	SOD1
Specific Granule Membrane (GO:0035579)	6/90	0.37167	0.58182	1.23329	1.22065	HGSNAT;MMP24;RAP1A;CD47;LAMTOR1;AP1M1
P Granule (GO:0043186)	2/24	0.381711	0.592006	1.56905	1.51114	PIWIL2;CARHSP1
Excitatory Synapse (GO:0060076)	2/24	0.381711	0.592006	1.56905	1.51114	ITGA3;SYT11
Amphisome Membrane (GO:1904930)	1/9	0.3979	0.60852	2.15708	1.98786	CHMP6
Pi-Body (GO:0071546)	1/9	0.3979	0.60852	2.15708	1.98786	PIWIL2
INO80-type Complex (GO:0097346)	2/25	0.401441	0.60852	1.50076	1.36973	ZNHIT1;ACTR8
U2 snRNP (GO:0005686)	2/25	0.401441	0.60852	1.50076	1.36973	SF3A1;SNRPN
Endosome Lumen (GO:0031904)	2/25	0.401441	0.60852	1.50076	1.36973	CD63;LGMN
Peroxisome (GO:0005777)	8/129	0.411857	0.621496	1.14141	1.01252	PRDX5;IDH1;MUL1;MVD;HMGCR;VIM;RAB8B;SOD1
CMG Complex (GO:0071162)	1/10	0.43091	0.635925	1.9173	1.61409	MCM6
Golgi Medial Cisterna (GO:0005797)	1/10	0.43091	0.635925	1.9173	1.61409	HID1
U4 snRNP (GO:0005687)	1/10	0.43091	0.635925	1.9173	1.61409	SNRPN
Neuron Projection Cytoplasm (GO:0120111)	1/10	0.43091	0.635925	1.9173	1.61409	SOD1
Primary Lysosome (GO:0005766)	1/10	0.43091	0.635925	1.9173	1.61409	STX7
Sarcoplasmic Reticulum Membrane (GO:0033017)	2/27	0.439964	0.646439	1.38055	1.13352	FKBP1B;ATP2A2
Dendrite Membrane (GO:0032590)	2/28	0.458709	0.667273	1.32738	1.03448	DAGLA;THY1
Polysomal Ribosome (GO:0042788)	2/28	0.458709	0.667273	1.32738	1.03448	RPS28;DHX9
Amphisome (GO:0044753)	1/11	0.462112	0.667273	1.72548	1.33198	CHMP6
Intracellular Vesicle (GO:0097708)	1/11	0.462112	0.667273	1.72548	1.33198	AP3B2
trans-Golgi Network Membrane (GO:0032588)	6/100	0.470149	0.675965	1.1015	0.831311	GNAO1;MMP24;AP1G1;COG4;CLTC;AP1M1
COPI Vesicle Coat (GO:0030126)	1/12	0.491604	0.691964	1.56853	1.11379	COPE
MIB Complex (GO:0140275)	1/12	0.491604	0.691964	1.56853	1.11379	DNAJC11
SAM Complex (GO:0001401)	1/12	0.491604	0.691964	1.56853	1.11379	DNAJC11
Set1C/COMPASS Complex (GO:0048188)	1/12	0.491604	0.691964	1.56853	1.11379	WDR82
Swr1 Complex (GO:0000812)	1/12	0.491604	0.691964	1.56853	1.11379	ZNHIT1
Specific Granule (GO:0042581)	9/159	0.509094	0.713222	1.03518	0.698873	HGSNAT;RAP1A;MMP24;JUP;TOLLIP;CD47;LAMTOR1;CTSD;AP1M1
Synaptic Membrane (GO:0097060)	2/31	0.512661	0.713222	1.18988	0.795004	DAGLA;ITGA3
RISC Complex (GO:0016442)	1/13	0.519481	0.713222	1.43775	0.941617	DHX9
mRNA Cleavage And Polyadenylation Specificity Factor Complex (GO:0005847)	1/13	0.519481	0.713222	1.43775	0.941617	WDR33
Microvillus Membrane (GO:0031528)	1/13	0.519481	0.713222	1.43775	0.941617	CUBN
Platelet Dense Granule Lumen (GO:0031089)	1/13	0.519481	0.713222	1.43775	0.941617	LGALS3BP
Ino80 Complex (GO:0031011)	1/14	0.54583	0.738355	1.32708	0.803477	ACTR8
Triglyceride-Rich Plasma Lipoprotein Particle (GO:0034385)	1/14	0.54583	0.738355	1.32708	0.803477	PCYOX1
Very-Low-Density Lipoprotein Particle (GO:0034361)	1/14	0.54583	0.738355	1.32708	0.803477	PCYOX1
Ionotropic Glutamate Receptor Complex (GO:0008328)	2/33	0.546603	0.738355	1.11299	0.672283	GRIK5;CACNG4
MHC Class II Protein Complex (GO:0042613)	1/15	0.570736	0.757484	1.23222	0.691066	GNAO1
PRC1 Complex (GO:0035102)	1/15	0.570736	0.757484	1.23222	0.691066	PHC2
Exocytic Vesicle (GO:0070382)	1/15	0.570736	0.757484	1.23222	0.691066	RAB10
Myosin Filament (GO:0032982)	1/15	0.570736	0.757484	1.23222	0.691066	MYH9
Collagen-Containing Extracellular Matrix (GO:0062023)	20/373	0.573073	0.757484	0.976811	0.543831	LGALS3BP;ACHE;SERPINE2;ANXA2;APLP1;PDGFB;ADAM11;SERPINB6;HSP90B1;PKM;CDH2;GPC1;PSAP;COL6A1;ANXA6;VWA1;A2M;AGRN;CTSD;S100A10
Cul4-RING E3 Ubiquitin Ligase Complex (GO:0080008)	2/35	0.578854	0.757484	1.04543	0.57154	DCAF7;WDTC1
U4/U6 X U5 tri-snRNP Complex (GO:0046540)	2/35	0.578854	0.757484	1.04543	0.57154	SNRPN;SNU13
Aggresome (GO:0016235)	2/35	0.578854	0.757484	1.04543	0.57154	PSEN1;HSPA1B
Coated Vesicle Membrane (GO:0030662)	3/55	0.586623	0.762663	0.995074	0.530746	GNAO1;CNIH1;KDELR2
Organelle Outer Membrane (GO:0031968)	9/170	0.59061	0.762663	0.963887	0.507582	MTCH2;PINK1;SMPD4;UBB;MUL1;PLD6;PSEN1;DHCR7;TUFM
Dense Core Granule (GO:0031045)	1/16	0.594278	0.762663	1.15002	0.598478	SYT1
Platelet Alpha Granule Membrane (GO:0031092)	1/16	0.594278	0.762663	1.15002	0.598478	CYB5R1
Spliceosomal tri-snRNP Complex (GO:0097526)	2/36	0.594336	0.762663	1.01463	0.52792	SNRPN;SNU13
Intracellular Non-Membrane-Bounded Organelle (GO:0043232)	64/1195	0.596471	0.762663	0.974537	0.503568	DYRK3;CLTC;FAF2;LPCAT1;HSPB1;ACTB;TXN2;SMG6;AKAP11;ARHGDIA;OSBP;SH3PXD2B;CPNE3;RAC1;CCT3;TSPYL1;ANXA2;MAP1S;TPM3;SHROOM2;DYRK1B;LDOC1;ZBTB33;DYNLL1;LSS;MZT2B;MZT2A;TUBB2A;WDR82;FSCN1;CMPK1;GAPDH;PAFAH1B2;DBN1;DHX9;DCTN1;DCTN3;ARL2;SNU13;PPM1E;CENPB;ADD1;ADD2;PNMA1;POLR2A;SAP30L;PCDH1;SAC3D1;MAPK3;BCAP31;NPM2;JUP;XRCC5;CIDEB;TUBB4B;EHD1;PINK1;STAG3;SCD;SNX15;SPRY2;EPPK1;P4HB;VIM
COPII-coated ER To Golgi Transport Vesicle (GO:0030134)	4/76	0.604604	0.767206	0.958079	0.482088	GNAO1;CNIH1;KLHL12;YIF1B
Cytoplasmic Stress Granule (GO:0010494)	4/76	0.604604	0.767206	0.958079	0.482088	DYRK3;YTHDF2;MCRIP1;EIF4G1
Spliceosomal snRNP Complex (GO:0097525)	3/57	0.611064	0.767796	0.958117	0.471924	SF3A1;SNRPN;SNU13
NADPH Oxidase Complex (GO:0043020)	1/17	0.616529	0.767796	1.07808	0.521415	RAC1
Endoribonuclease Complex (GO:1902555)	1/17	0.616529	0.767796	1.07808	0.521415	DHX9
Germ Plasm (GO:0060293)	1/17	0.616529	0.767796	1.07808	0.521415	PIWIL2
Protein Kinase Complex (GO:1902911)	1/17	0.616529	0.767796	1.07808	0.521415	CAB39L
Microvillus (GO:0005902)	3/58	0.622916	0.770079	0.940647	0.44525	CUBN;FSCN1;SLC27A4
GABA-A Receptor Complex (GO:1902711)	1/18	0.637561	0.770079	1.01461	0.456682	GABRB3
U1 snRNP (GO:0005685)	1/18	0.637561	0.770079	1.01461	0.456682	SNRPN
Keratin Filament (GO:0045095)	2/39	0.638204	0.770079	0.93221	0.418653	KRT8;EPPK1
Serine/Threonine Protein Kinase Complex (GO:1902554)	3/60	0.645868	0.770079	0.907546	0.396742	CAB39L;CNPPD1;CDK5R2
Transport Vesicle Membrane (GO:0030658)	3/60	0.645868	0.770079	0.907546	0.396742	GNAO1;CNIH1;SYT1
Golgi Lumen (GO:0005796)	5/100	0.64648	0.770079	0.907376	0.39581	GPC1;WNT7B;PDGFB;GAS6;AGRN
Cyclin-Dependent Protein Kinase Holoenzyme Complex (GO:0000307)	2/40	0.651974	0.770079	0.90763	0.38824	CNPPD1;CDK5R2
Bicellular Tight Junction (GO:0005923)	4/81	0.654758	0.770079	0.895628	0.37929	CLDN6;APC;SHROOM2;EPPK1
Potassium Channel Complex (GO:0034705)	4/81	0.654758	0.770079	0.895628	0.37929	DPP6;GRIK5;KCNAB1;KCNA6
SCF Ubiquitin Ligase Complex (GO:0019005)	3/61	0.656967	0.770079	0.891851	0.374686	TMEM183A;FBXL18;SKP1
Specific Granule Lumen (GO:0035580)	3/61	0.656967	0.770079	0.891851	0.374686	JUP;TOLLIP;CTSD
AMPA Glutamate Receptor Complex (GO:0032281)	1/19	0.65744	0.770079	0.958194	0.401868	CACNG4
GABA-ergic Synapse (GO:0098982)	1/19	0.65744	0.770079	0.958194	0.401868	MDGA1
T Cell Receptor Complex (GO:0042101)	1/19	0.65744	0.770079	0.958194	0.401868	SYK
U5 snRNP (GO:0005682)	1/19	0.65744	0.770079	0.958194	0.401868	SNRPN
Smooth Endoplasmic Reticulum (GO:0005790)	1/19	0.65744	0.770079	0.958194	0.401868	PSEN1
Caveola (GO:0005901)	3/62	0.667812	0.779502	0.876688	0.353961	F2R;DYNLL1;MAPK3
Anaphase-Promoting Complex (GO:0005680)	1/20	0.67623	0.786587	0.907714	0.355117	UBE2S
Cell Projection Membrane (GO:0031253)	5/105	0.688494	0.793471	0.861778	0.321657	CUBN;DMTN;ITGA3;PALM;FSCN1
MHC Protein Complex (GO:0042611)	1/21	0.693991	0.793471	0.862283	0.314989	GNAO1
Sin3 Complex (GO:0016580)	1/21	0.693991	0.793471	0.862283	0.314989	SAP30L
Sin3-type Complex (GO:0070822)	1/21	0.693991	0.793471	0.862283	0.314989	SAP30L
Mitochondrial Outer Membrane Translocase Complex (GO:0005742)	1/21	0.693991	0.793471	0.862283	0.314989	DNAJC11
Basement Membrane (GO:0005604)	2/46	0.72594	0.827177	0.783613	0.250982	APLP1;AGRN
Pigment Granule (GO:0048770)	1/24	0.741641	0.842203	0.749692	0.224075	RAB27B
Tight Junction (GO:0070160)	4/93	0.756849	0.854597	0.774375	0.215735	CLDN6;APC;SHROOM2;EPPK1
U2-type Precatalytic Spliceosome (GO:0071005)	2/49	0.757658	0.854597	0.733479	0.203557	SF3A1;SNU13
Small-Subunit Processome (GO:0032040)	3/73	0.7707	0.861356	0.738492	0.192345	RPS28;XRCC5;SNU13
Voltage-Gated Potassium Channel Complex (GO:0008076)	3/73	0.7707	0.861356	0.738492	0.192345	DPP6;KCNAB1;KCNA6
Nuclear Chromosome (GO:0000228)	4/95	0.771363	0.861356	0.757276	0.196586	ZNHIT1;CHMP1A;ACTR8;MCM6
Golgi Cisterna (GO:0031985)	2/51	0.776996	0.864659	0.703466	0.177498	TMEM115;HID1
Golgi Cisterna Membrane (GO:0032580)	1/27	0.781878	0.864659	0.663084	0.163156	TMEM115
Intracellular Membrane-Bounded Organelle (GO:0043231)	273/5175	0.783712	0.864659	0.947501	0.230919	EIF4A1;TES;PITPNA;ACTB;DCAF7;UBE2L3;LSM11;STS;CNST;PSMD2;FTH1;PSMD1;CPNE3;SKP1;PABIR1;TSPYL1;MAP1S;KRT8;LDOC1;ISL1;GCAT;NISCH;ISL2;RRAGA;POR;PSME3;MT1F;KDELR2;PREB;NHLRC1;AURKAIP1;ZFPM1;TSPYL4;DHX9;HOXD1;MAGED1;MGST3;SNU13;ZC3HAV1;TXN;UBE2J2;OAZ2;TTBK1;TTBK2;PRDX5;PRDX4;ZNHIT1;RALGDS;ATP6V0A1;PHC2;JUP;XRCC5;FUCA1;SNF8;SQLE;NPLOC4;STAG3;CALM3;CALR;CALM1;CALM2;ITPA;CDKN1C;GPI;ZCCHC12;ARPC1A;SPPL3;P…
Precatalytic Spliceosome (GO:0071011)	2/52	0.78615	0.864659	0.68936	0.165866	SF3A1;SNU13
U12-type Spliceosomal Complex (GO:0005689)	1/28	0.793847	0.864659	0.638491	0.147405	SNRNP25
Condensed Nuclear Chromosome (GO:0000794)	1/28	0.793847	0.864659	0.638491	0.147405	CHMP1A
Microbody Membrane (GO:0031903)	2/53	0.79497	0.864659	0.675807	0.155064	HMGCR;RAB8B
Peroxisomal Membrane (GO:0005778)	2/53	0.79497	0.864659	0.675807	0.155064	HMGCR;RAB8B
Melanosome (GO:0042470)	1/31	0.825959	0.892568	0.574551	0.10986	RAB27B
Nuclear Inner Membrane (GO:0005637)	1/31	0.825959	0.892568	0.574551	0.10986	TMX4
P-body (GO:0000932)	3/83	0.84014	0.90322	0.645837	0.112496	PSMA6;YTHDF2;EDC3
Mitochondrial Outer Membrane (GO:0005741)	6/151	0.841208	0.90322	0.712142	0.123141	MTCH2;PINK1;UBB;MUL1;PLD6;TUFM
Ribosome (GO:0005840)	2/61	0.854638	0.914709	0.583925	0.0917212	RPS28;DHX9
Supramolecular Fiber (GO:0099512)	1/36	0.868761	0.926863	0.492342	0.0692663	MYH9
U2-type Spliceosomal Complex (GO:0005684)	3/90	0.877207	0.932903	0.593652	0.0777757	SF3A1;SNRPN;SNU13
Brush Border Membrane (GO:0031526)	1/40	0.895294	0.948381	0.441752	0.048859	CUBN
Cornified Envelope (GO:0001533)	1/41	0.901043	0.948381	0.430685	0.0448782	JUP
Cytosolic Small Ribosomal Subunit (GO:0022627)	1/41	0.901043	0.948381	0.430685	0.0448782	RPS28
Nucleus (GO:0005634)	229/4487	0.903085	0.948381	0.90851	0.0926121	EIF4A1;TES;PITPNA;ACTB;DCAF7;UBE2L3;LSM11;PSMD2;FTH1;PSMD1;CPNE3;SKP1;PABIR1;TSPYL1;MAP1S;KRT8;LDOC1;ISL1;GCAT;ISL2;RRAGA;PSME3;MT1F;PREB;NHLRC1;AURKAIP1;ZFPM1;TSPYL4;DHX9;HOXD1;MAGED1;SNU13;ZC3HAV1;TXN;UBE2J2;OAZ2;TTBK1;TTBK2;PRDX5;PRDX4;ZNHIT1;RALGDS;PHC2;JUP;XRCC5;SNF8;NPLOC4;STAG3;CALM3;CALR;CALM1;CALM2;CDKN1C;GPI;ZCCHC12;ARPC1A;PTMS;SMG6;TUBA1A;MED13;CSRP1;SUFU;TMSB4X;PHF24;NELFCD;RAC1;JAK1;…
Small Ribosomal Subunit (GO:0015935)	1/42	0.906477	0.948968	0.420158	0.041255	RPS28
Basolateral Plasma Membrane (GO:0016323)	6/171	0.912173	0.951957	0.625154	0.0574675	SLC5A6;DSTYK;ANXA2;PDGFB;SLC30A1;CNNM2
Heterochromatin (GO:0000792)	1/49	0.937022	0.965853	0.358752	0.0233363	GET1
Microbody Lumen (GO:0031907)	1/49	0.937022	0.965853	0.358752	0.0233363	IDH1
Peroxisomal Matrix (GO:0005782)	1/49	0.937022	0.965853	0.358752	0.0233363	IDH1
Voltage-Gated Calcium Channel Complex (GO:0005891)	1/49	0.937022	0.965853	0.358752	0.0233363	SCN2A
cis-Golgi Network (GO:0005801)	1/60	0.966177	0.986797	0.291696	0.0100368	KDELR2
Condensed Chromosome (GO:0000793)	1/60	0.966177	0.986797	0.291696	0.0100368	CHMP1A
Sperm Flagellum (GO:0036126)	1/60	0.966177	0.986797	0.291696	0.0100368	DNHD1
Acrosomal Vesicle (GO:0001669)	1/64	0.973022	0.988461	0.273117	0.00746929	TRIM36
Cilium (GO:0005929)	8/257	0.973708	0.988461	0.55088	0.0146774	DYNC2I2;RAB10;ARL3;PDE6D;ARL2;GPR83;DYNLL1;PAFAH1B1
9+2 Motile Cilium (GO:0097729)	1/70	0.980784	0.992637	0.249289	0.00483691	DNHD1
Motile Cilium (GO:0031514)	1/73	0.983783	0.992673	0.238864	0.00390541	PAFAH1B1
Nucleolus (GO:0005730)	28/771	0.993874	0.999011	0.640822	0.00393778	DHX9;DCTN3;ARL2;SNU13;PPM1E;TXN2;SMG6;AKAP11;PNMA1;POLR2A;SAP30L;OSBP;POLR2F;CPNE3;PCDH1;POLR2L;NPM2;TSPYL1;XRCC5;MAP1S;LDOC1;ZBTB33;STAG3;WDR82;SCD;SNX15;CMPK1;PAFAH1B2
Nuclear Lumen (GO:0031981)	26/780	0.998402	0.999011	0.584918	0.000935681	DHX9;DCTN3;ARL2;SNU13;PPM1E;TXN2;SMG6;AKAP11;PNMA1;POLR2A;SAP30L;OSBP;CPNE3;PCDH1;NPM2;TSPYL1;XRCC5;MAP1S;LDOC1;ZBTB33;STAG3;WDR82;SCD;SNX15;CMPK1;PAFAH1B2
Chromosome (GO:0005694)	2/164	0.999011	0.999011	0.211502	0.000209318	DYRK1B;CENPB
