## Supplementary material for "Alzheimer’s disease protective allele of *Clusterin* modulates neuronal excitability through lipid-droplet-mediated neuron-glia communication": Table S14

### Sheet: mAst_down_GO_Cellular_Component
Term	Overlap	P-value	Adjusted P-value	Old P-value	Old Adjusted P-value	Odds Ratio	Combined Score	Genes
Lysosome (GO:0005764)	39/503	4.52357e-12	9.6352e-10	0	0	4.11789	107.566	CD63;ASAH1;UNC93B1;HEXB;HEXA;CTSZ;GNS;LITAF;CTSS;PLD3;SNX2;NAGLU;PIP4K2A;MFSD1;SLC26A11;SLC15A3;GUSB;CTSD;CTSC;SLC36A1;CTSA;HGSNAT;LUM;VPS13C;PRKCD;STX7;ATP6AP2;BGN;LAPTM5;MYO5A;MFSD12;DCN;PLA2G15;P2RX4;MAN2B1;OCIAD2;CD68;UBA52;ATP6V0D2
Secretory Granule Lumen (GO:0034774)	27/316	1.21486e-09	1.08425e-07	0	0	4.48118	91.9924	TOR4A;PDXK;HEXB;PROS1;CTSZ;CFP;GNS;PNP;TMSB4X;CREG1;OSTF1;GUSB;CTSD;CTSC;CTSA;ACTR2;TGFB1;TGFB3;PRKCD;IGF1;ARPC5;SELENOP;MAN2B1;PTPN6;GAS6;DOCK2;FERMT3
Specific Granule (GO:0042581)	19/159	1.52712e-09	1.08425e-07	0	0	6.43186	130.566	CD53;HGSNAT;PDXK;CLEC12A;ANXA3;CTSZ;ITGB2;CMTM6;CYBB;CYBA;PTPRJ;CFP;STK10;PLAU;C3AR1;PTPN6;DOCK2;CTSD;CD33
Cell-Substrate Junction (GO:0030055)	30/395	2.37763e-09	1.26609e-07	0	0	3.95633	78.5615	RPL31;ITGB2;IQGAP1;ACTB;CORO1C;HSP90B1;RRAS;PLAU;GNA12;PACSIN2;HMCN1;ACTR3;VASP;ACTR2;TPM4;HSPA5;SPRY4;ARPC5;PARVB;PROCR;ADAM17;PTPRC;TMEM98;ARPC2;PARVG;RPS29;MYH9;TLN1;FERMT3;EPHA2
Lysosomal Lumen (GO:0043202)	14/86	3.93312e-09	1.67551e-07	0	0	9.13608	176.818	CTSA;ASAH1;LUM;HEXB;HEXA;BGN;GNS;CTSS;DCN;PLD3;NAGLU;MAN2B1;GUSB;CTSD
Azurophil Granule (GO:0042582)	18/155	6.54567e-09	2.32371e-07	0	0	6.21258	117.073	CTSA;ACTR2;CD63;HEXB;NFAM1;PRKCD;STX7;HEXA;CMTM6;GNS;RAP1B;SYNGR1;CREG1;C3AR1;MAN2B1;GUSB;CD68;CTSC
Vacuolar Lumen (GO:0005775)	18/161	1.19938e-08	3.5227e-07	0	0	5.95008	108.523	CTSA;ACTR2;ASAH1;LUM;HEXB;PRKCD;HEXA;BGN;GNS;PLD3;CTSS;DCN;NAGLU;CREG1;MAN2B1;GUSB;CTSD;CTSC
Tertiary Granule (GO:0070820)	18/162	1.32308e-08	3.5227e-07	0	0	5.90845	107.184	CD53;HGSNAT;ASAH1;FCER1G;CLEC12A;STX7;ITGB2;ATP6AP2;PTAFR;CYBB;CYBA;CFP;CTSS;PLAU;NCKAP1L;PTPN6;CTSD;CD33
Lytic Vacuole (GO:0000323)	21/223	1.6038e-08	3.79566e-07	0	0	4.93532	88.5806	CTSA;ASAH1;UNC93B1;VPS13C;CTSZ;STX7;ATP6AP2;LAPTM5;MYO5A;MFSD12;CTSS;PLA2G15;SNX2;NAGLU;PIP4K2A;MFSD1;MAN2B1;OCIAD2;CD68;CTSD;CTSC
Focal Adhesion (GO:0005925)	28/387	2.3485e-08	5.00231e-07	0	0	3.73673	65.6428	RPL31;ITGB2;IQGAP1;ACTB;CORO1C;HSP90B1;RRAS;PLAU;GNA12;PACSIN2;ACTR3;VASP;ACTR2;TPM4;HSPA5;SPRY4;ARPC5;PARVB;PROCR;ADAM17;PTPRC;TMEM98;ARPC2;PARVG;RPS29;MYH9;TLN1;EPHA2
Secretory Granule Membrane (GO:0030667)	23/279	4.07457e-08	7.88984e-07	0	0	4.27422	72.7297	CD53;CD63;HGSNAT;FCER1G;CLEC12A;NFAM1;PTAFR;ITGB2;ATP6AP2;CMTM6;CYBB;PTPRJ;CYBA;IQGAP1;RAP1B;STK10;SYNGR1;PTPRC;PLAU;C3AR1;NCKAP1L;CD68;CD33
Phagocytic Vesicle (GO:0045335)	13/100	2.2231e-07	3.94601e-06	0	0	6.99856	107.212	NCF1;NCF2;ANXA3;UNC93B1;CYBB;PLD4;CYBA;CORO1A;MPEG1;CTSS;RAB32;ATP6V0D2;RAB8B
Tertiary Granule Membrane (GO:0070821)	11/72	3.62927e-07	5.94643e-06	0	0	8.41674	124.812	CD53;HGSNAT;FCER1G;CLEC12A;PLAU;ITGB2;ATP6AP2;PTAFR;CYBB;CYBA;CD33
Specific Granule Membrane (GO:0035579)	12/90	4.92019e-07	7.48572e-06	0	0	7.19166	104.457	CD53;STK10;HGSNAT;CLEC12A;PLAU;ITGB2;CMTM6;C3AR1;CYBB;PTPRJ;CYBA;CD33
Endocytic Vesicle (GO:0030139)	17/196	1.20018e-06	1.70425e-05	0	0	4.47014	60.9416	COLEC12;MSR1;STX7;CLTB;CLTA;PLD4;ARRB2;CORO1A;CTSS;MPEG1;HSP90B1;RAB32;EHD4;STAB1;HCLS1;UBA52;RAB8B
Polysomal Ribosome (GO:0042788)	7/28	1.59529e-06	2.12373e-05	0	0	15.4423	206.131	RPS26;RPS28;RPL18A;RPL31;RPL36AL;RPS29;RPL39
Actin Cytoskeleton (GO:0015629)	22/327	2.54891e-06	3.19364e-05	0	0	3.41444	43.9775	VASP;ACTR3;ACTR2;TPM4;TWF2;WAS;MYO5A;IQGAP1;PARVB;ARPC5;RCSD1;AIF1;CORO1A;ACTB;CORO1C;ADAM17;PARVG;ARPC2;MYH9;RHOQ;MYO1F;FERMT3
Lysosomal Membrane (GO:0005765)	23/356	2.99053e-06	3.5388e-05	0	0	3.27279	41.63	CTSA;SLC36A1;CD63;HGSNAT;NFAM1;STX7;ATP6AP2;CMTM6;LAPTM5;CLTA;MFSD12;LITAF;RAP1B;SYNGR1;P2RX4;C3AR1;TLR8;SLC26A11;CD68;SLC15A3;ATP6V0D2;UBA52;CTSD
Membrane Raft (GO:0045121)	15/169	3.8238e-06	4.28668e-05	0	0	4.56828	56.9859	SELPLG;NFAM1;ITGB2;TREM2;TNFRSF11A;GAB2;SULF1;TGFBR1;MS4A4A;TGFBR2;RAP1B;ADAM17;PTPRC;PLCG2;CTSD
Bounding Membrane Of Organelle (GO:0098588)	38/819	7.35373e-06	7.83173e-05	0	0	2.33821	27.6383	COLEC12;RAB1A;CD63;UNC93B1;ZDHHC20;PROS1;PTAFR;CTSZ;IQGAP1;HS6ST1;PLD3;CORO1C;SNX2;CYTH4;MAN2A1;MRC1;DSE;STAB1;MGAT3;MAN1C1;PMEPA1;NCKAP1L;SLC15A3;CTSD;CTSC;SLC36A1;MSR1;TMED9;ATP6AP2;SORL1;TPST1;ADAM17;PTPRC;TLR8;TRIP11;UBA52;ATP6V0D2;RHOQ
Cytoplasmic Vesicle Membrane (GO:0030659)	23/389	1.27823e-05	0.000129649	0	0	2.97259	33.4935	COLEC12;RAB1A;MSR1;CD63;PTAFR;ATP6AP2;IQGAP1;SORL1;CORO1C;PTPRC;SNX2;MRC1;STAB1;PMEPA1;TLR8;NCKAP1L;SNX9;SLC15A3;UBA52;VAMP5;ATP6V0D2;CTSD;RHOQ
Actin Filament (GO:0005884)	9/71	2.02988e-05	0.000189381	0	0	6.74274	72.855	TPM4;TWF2;WAS;MYO5A;IQGAP1;RCSD1;AIF1;CORO1A;RHOQ
Collagen-Containing Extracellular Matrix (GO:0062023)	22/373	2.04496e-05	0.000189381	0	0	2.95988	31.9595	C1QB;COL18A1;C1QA;TGFB1;ITIH2;TGFB3;LUM;CTSZ;BGN;CFP;SULF1;CTSS;DCN;HSP90B1;ADAMTS1;EMILIN1;HMCN1;LGALS9;TGFBI;CTSD;CTSC;C1QC
Endosome Membrane (GO:0010008)	21/361	3.84703e-05	0.000341424	0	0	2.91127	29.5948	CD63;ATP6AP2;CMTM6;CLTA;SNX20;SORL1;PLD3;CORO1C;RAP2A;SNX2;EHD4;MRC1;SLC9A9;PACSIN2;TLR8;PMEPA1;SLC15A3;ATP6V0D2;UBA52;CTSD;RAB8B
Ficolin-1-Rich Granule (GO:0101002)	14/184	4.54455e-05	0.000374441	0	0	3.84995	38.4956	ACTR2;ASAH1;FCER1G;CTSZ;ITGB2;ATP6AP2;ARPC5;GNS;CTSS;PNP;NCKAP1L;OSTF1;GUSB;CTSD
Ribosome (GO:0005840)	8/61	4.57065e-05	0.000374441	0	0	6.99789	69.9318	RPS26;RPS28;RPL18A;RPL31;RPL36AL;RPS29;RRBP1;RPL39
Platelet Alpha Granule Lumen (GO:0031093)	8/66	8.1201e-05	0.000640586	0	0	6.39299	60.2129	TOR4A;TGFB1;TGFB3;PROS1;TMSB4X;IGF1;GAS6;FERMT3
Rough Endoplasmic Reticulum Membrane (GO:0030867)	3/5	9.49082e-05	0.00072198	0	0	68.9049	638.239	RPS26;RPS28;RPS29
Azurophil Granule Lumen (GO:0035578)	9/89	0.000123388	0.000906267	0	0	5.2208	46.9881	CTSA;ACTR2;HEXB;CREG1;PRKCD;MAN2B1;GUSB;GNS;CTSC
Cytoplasmic Side Of Endoplasmic Reticulum Membrane (GO:0098554)	4/13	0.000127994	0.000908761	0	0	20.457	183.367	RPS26;RPS28;RPS29;OTULINL
Azurophil Granule Membrane (GO:0035577)	7/58	0.000232862	0.00159998	0	0	6.34885	53.1086	RAP1B;CD63;SYNGR1;NFAM1;CMTM6;C3AR1;CD68
Ficolin-1-Rich Granule Lumen (GO:1904813)	10/123	0.000322518	0.00214676	0	0	4.10966	33.039	ACTR2;ASAH1;PNP;CTSZ;OSTF1;ARPC5;GUSB;GNS;CTSD;CTSS
Platelet Alpha Granule (GO:0031091)	8/89	0.000650913	0.00420135	0	0	4.5723	33.5476	TOR4A;TGFB1;TGFB3;PROS1;TMSB4X;IGF1;GAS6;FERMT3
Cytosolic Large Ribosomal Subunit (GO:0022625)	6/52	0.00083135	0.00505936	0	0	6.02066	42.7013	RPL18A;RPL31;RPL36AL;RPL35A;RPL39;UBA52
Large Ribosomal Subunit (GO:0015934)	6/52	0.00083135	0.00505936	0	0	6.02066	42.7013	RPL18A;RPL31;RPL36AL;RPL35A;RPL39;UBA52
Primary Lysosome (GO:0005766)	3/10	0.00105115	0.00621932	0	0	19.6821	134.977	HEXB;HEXA;STX7
Late Endosome (GO:0005770)	12/205	0.00163749	0.00942663	0	0	2.88933	18.5339	CD63;VPS13C;STX7;SLC9A9;MYO5A;SDF4;OSBPL1A;MFSD12;VAMP5;SORL1;CTSS;PLD3
Specific Granule Lumen (GO:0035580)	6/61	0.00192914	0.0108133	0	0	5.03314	31.4606	PDXK;CTSZ;PTPN6;DOCK2;CFP;CTSD
Recycling Endosome (GO:0055037)	10/159	0.00232496	0.0126978	0	0	3.11095	18.865	RAP2A;EHD4;STX7;SLC9A9;CMTM6;PACSIN2;MYO5A;SORL1;ABCG1;RAB8B
Endolysosome (GO:0036019)	4/28	0.00284226	0.0151351	0	0	7.66549	44.944	PRKCD;CLTA;TLR8;CTSS
Lytic Vacuole Membrane (GO:0098852)	14/287	0.00379515	0.0196683	0	0	2.38468	13.2923	SLC36A1;CD63;HGSNAT;STX7;ATP6AP2;LAPTM5;MFSD12;LITAF;P2RX4;SLC26A11;SLC15A3;ATP6V0D2;UBA52;CTSD
Recycling Endosome Membrane (GO:0055038)	6/70	0.00387825	0.0196683	0	0	4.32336	24.0049	RAP2A;EHD4;SLC9A9;CMTM6;PACSIN2;RAB8B
Cortical Granule (GO:0060473)	2/5	0.00439754	0.0215804	0	0	30.5511	165.792	HEXB;MYH9
Clathrin Coat (GO:0030118)	3/16	0.00445793	0.0215804	0	0	10.5948	57.3504	CLTB;CLTA;EPS15
Vesicle (GO:0031982)	12/235	0.00497695	0.0235576	0	0	2.49676	13.2402	ITSN2;ABCA1;OLFML3;STX7;ITGB2;PLCG2;MYO5A;ATP1B1;UBA52;ACTB;MYO1F;CORO1C
Golgi Membrane (GO:0000139)	18/427	0.00524959	0.0241456	0	0	2.05186	10.7715	RAB1A;TMED9;UNC93B1;ZDHHC20;PROS1;SORL1;HS6ST1;PLD3;TPST1;ADAM17;CYTH4;MAN2A1;DSE;MGAT3;MAN1C1;PMEPA1;TLR8;TRIP11
NADPH Oxidase Complex (GO:0043020)	3/17	0.00532791	0.0241456	0	0	9.83753	51.4974	NCF1;NCF2;CYBB
Tertiary Granule Lumen (GO:1904724)	5/53	0.00546739	0.0242615	0	0	4.79633	24.9839	ASAH1;PTPN6;CFP;CTSD;CTSS
Golgi Lumen (GO:0005796)	7/100	0.00576163	0.0250454	0	0	3.47414	17.9145	TGFB1;LUM;PROS1;BGN;SDF4;GAS6;DCN
Intracellular Organelle Lumen (GO:0070013)	30/856	0.00597707	0.0254623	0	0	1.70629	8.73592	TOR4A;COL18A1;CD63;ASAH1;ITIH2;PROS1;CTSZ;CFP;GNS;CTSS;HSP90B1;ATXN3;PNP;SPP1;SDF4;OSTF1;GUSB;CTSD;CTSC;ACTR2;TGFB1;HSPA5;LUM;BGN;ARPC5;HSPE1;DCN;ADAM17;PTPN6;GAS6
Early Endosome (GO:0005769)	14/307	0.00679257	0.028369	0	0	2.2196	11.0801	ASAH1;STX7;CMTM6;MYO5A;PLD4;RCSD1;SNX20;SORL1;PLD3;RAB32;EHD4;SLC9A9;PMEPA1;ATP6V0D2
Plasma Membrane Raft (GO:0044853)	6/82	0.00836577	0.0342675	0	0	3.63848	17.4051	SELPLG;ITGB2;PACSIN2;TREM2;MS4A4A;TGFBR2
Serine/Threonine Protein Kinase Complex (GO:1902554)	5/60	0.00921543	0.0370356	0	0	4.18439	19.6117	CDKN1A;CCND1;IKBKE;TGFBR1;TGFBR2
Cytosolic Small Ribosomal Subunit (GO:0022627)	4/41	0.0113035	0.0445861	0	0	4.9689	22.2738	RPS26;RPS28;RPS29;UBA52
Small Ribosomal Subunit (GO:0015935)	4/42	0.0122867	0.047583	0	0	4.83789	21.2831	RPS26;RPS28;RPS29;UBA52
Heterotrimeric G-protein Complex (GO:0005834)	3/24	0.0141971	0.0530522	0	0	6.556	27.894	GNA15;GNG2;GNA12
Pigment Granule (GO:0048770)	3/24	0.0141971	0.0530522	0	0	6.556	27.894	RAB32;MYO5A;MFSD12
Endosome Lumen (GO:0031904)	3/25	0.0158811	0.0583221	0	0	6.25768	25.9232	RAB32;CD63;CTSS
Endocytic Vesicle Membrane (GO:0030666)	8/159	0.0216059	0.078001	0	0	2.44388	9.37177	COLEC12;MSR1;ANXA3;STAB1;CYBB;CYBA;ATP6V0D2;UBA52
Intracellular Vesicle (GO:0097708)	2/11	0.0222119	0.0788522	0	0	10.1806	38.7588	ITSN2;PLCG2
Endoplasmic Reticulum Membrane (GO:0005789)	26/801	0.024226	0.0845923	0	0	1.5647	5.82121	PGAP1;LPGAT1;UNC93B1;ZDHHC20;PROS1;PLD4;PLD3;PTGS1;HSP90B1;ABHD12;ATXN3;ABCA1;SLC37A2;TMED9;HSPA5;VPS13C;ATP6AP2;CYBB;CYBA;NCEH1;LPCAT2;TBXAS1;TLR8;ESYT1;UBA52;OTULINL
Clathrin-Coated Vesicle (GO:0030136)	5/78	0.0261295	0.0888547	0	0	3.14972	11.4797	TMED9;CLTB;CLTA;SNX9;RAB8B
Clathrin Vesicle Coat (GO:0030125)	2/12	0.026281	0.0888547	0	0	9.16206	33.3399	CLTB;CLTA
Coated Vesicle (GO:0030135)	5/79	0.0274217	0.0898153	0	0	3.10699	11.174	TMED9;CTSZ;SNX9;CTSC;TMED5
Golgi Stack (GO:0005795)	3/31	0.0282518	0.0898153	0	0	4.91524	17.5307	PLK3;LPCAT2;SORL1
Intercalated Disc (GO:0014704)	3/31	0.0282518	0.0898153	0	0	4.91524	17.5307	ATP1B1;SCN1B;YWHAH
Melanosome (GO:0042470)	3/31	0.0282518	0.0898153	0	0	4.91524	17.5307	RAB32;MYO5A;MFSD12
Microvillus Membrane (GO:0031528)	2/13	0.0306251	0.0959288	0	0	8.32872	29.0334	SLC7A8;PODXL
Actin-Based Cell Projection (GO:0098858)	5/84	0.0344883	0.106464	0	0	2.9096	9.79702	ACTA2;TGFB1;PODXL;TWF2;MYO1F
Microvillus (GO:0005902)	4/58	0.0357301	0.10728	0	0	3.40166	11.3335	TGFB1;SLC7A8;PODXL;MYO1F
trans-Golgi Network (GO:0005802)	10/241	0.03576	0.10728	0	0	1.99816	6.65572	RAB32;GOLGA4;ARL1;CLTA;PLD4;SNX9;TGFBI;ARAP1;SORL1;MS4A4A
Ficolin-1-Rich Granule Membrane (GO:0101003)	4/60	0.0397384	0.112343	0	0	3.27983	10.5789	FCER1G;ITGB2;ATP6AP2;NCKAP1L
U2-type Prespliceosome (GO:0071004)	2/15	0.0400847	0.112343	0	0	7.04666	22.6674	SNRNP70;LUC7L3
Prespliceosome (GO:0071010)	2/15	0.0400847	0.112343	0	0	7.04666	22.6674	SNRNP70;LUC7L3
Secondary Lysosome (GO:0005767)	2/15	0.0400847	0.112343	0	0	7.04666	22.6674	NCF1;NCF2
trans-Golgi Network Transport Vesicle (GO:0030140)	2/15	0.0400847	0.112343	0	0	7.04666	22.6674	TMED9;RAB8B
Endoplasmic Reticulum Lumen (GO:0005788)	11/284	0.0434826	0.120283	0	0	1.86023	5.83255	TOR4A;COL18A1;ADAM17;ITIH2;HSPA5;CTSZ;SPP1;CFP;GAS6;CTSC;HSP90B1
Cytoplasmic Side Of Plasma Membrane (GO:0009898)	6/124	0.0510321	0.139357	0	0	2.33838	6.95739	SOCS3;PTPRC;MYH9;IQGAP1;TYK2;LITAF
Intracellular Membrane-Bounded Organelle (GO:0043231)	126/5175	0.0544891	0.146914	0	0	1.19605	3.48021	ITSN2;FOXA1;CD84;SPI1;ACTB;ELK3;HPGDS;CCND1;RPL36AL;BBX;SLC26A11;TRAPPC14;LGALS9;JUNB;IER2;PRKCD;LMO2;UBE2E1;MITF;PLA2G15;MAF;DDIT3;UBA52;HOXB5;CSF1R;CRABP1;ARHGAP19;PLD4;IQGAP1;CORO1A;MACROH2A1;HSP90B1;ATXN3;ADAP2;PODXL;HLTF;PLCG2;PACSIN2;KHDC4;SLC15A3;ABCA1;CTSA;PLK3;EGR1;JUN;XBP1;TGFB1;HSPA5;GADD45A;TGFB3;IRF2BP2;NFXL1;ARPC5;POU2F2;SRPK1;HNRNPL;DRAP1;MOB1B;EHD4;MAFB;ARHGAP30;TMEM98;ARPC2;BHLHE…
U1 snRNP (GO:0005685)	2/18	0.0560115	0.149131	0	0	5.72453	16.4992	SNRNP70;LUC7L3
Polymeric Cytoskeletal Fiber (GO:0099513)	10/265	0.06055	0.159224	0	0	1.80785	5.06974	TPM4;TWF2;WAS;MYO5A;KIF21B;IQGAP1;RCSD1;AIF1;CORO1A;RHOQ
Endolysosome Membrane (GO:0036020)	2/19	0.0617357	0.160362	0	0	5.38752	15.0037	CLTA;TLR8
Platelet Dense Granule (GO:0042827)	2/20	0.0676489	0.173605	0	0	5.08795	13.704	CD63;SELENOP
Phagocytic Vesicle Membrane (GO:0030670)	3/45	0.0718054	0.182078	0	0	3.27448	8.62431	CYBB;CYBA;ATP6V0D2
Proton-Transporting V-type ATPase Complex (GO:0033176)	2/21	0.0737402	0.184784	0	0	4.81992	12.5665	ATP6AP2;ATP6V0D2
Golgi-associated Vesicle (GO:0005798)	3/47	0.0795751	0.194822	0	0	3.12532	7.91035	TMED9;RHOQ;RAB8B
Cell-Cell Contact Zone (GO:0044291)	3/47	0.0795751	0.194822	0	0	3.12532	7.91035	ATP1B1;SCN1B;YWHAH
COPII-coated ER To Golgi Transport Vesicle (GO:0030134)	4/76	0.0805473	0.194961	0	0	2.54889	6.42042	TMED9;CTSZ;CTSC;TMED5
Extrinsic Component Of Cytoplasmic Side Of Plasma Membrane (GO:0031234)	4/77	0.0835977	0.200071	0	0	2.51384	6.2387	GNA15;GNG2;GNA12;IQGAP1
Cytoskeleton (GO:0005856)	18/599	0.0957467	0.221081	0	0	1.43146	3.35828	LRRC25;ACTR3;VASP;ACTR2;TPM4;WAS;MYO5A;IQGAP1;SEPTIN4;ARPC5;PARVB;ACTB;CORO1C;ADAM17;ARPC2;PARVG;MYH9;MYO1F
Endoplasmic reticulum-Golgi Intermediate Compartment Membrane (GO:0033116)	3/52	0.100489	0.221081	0	0	2.80569	6.44666	TMED9;CTSZ;CTSC
Activin Receptor Complex (GO:0048179)	1/5	0.102756	0.221081	0	0	11.4293	26.0062	TGFBR1
Cytoplasmic Side Of Endosome Membrane (GO:0010009)	1/5	0.102756	0.221081	0	0	11.4293	26.0062	LITAF
Insulin-Responsive Compartment (GO:0032593)	1/5	0.102756	0.221081	0	0	11.4293	26.0062	MYO5A
Multivesicular Body, Internal Vesicle (GO:0097487)	1/5	0.102756	0.221081	0	0	11.4293	26.0062	CD63
Nuclear Envelope Lumen (GO:0005641)	1/5	0.102756	0.221081	0	0	11.4293	26.0062	SORL1
Platelet Dense Granule Membrane (GO:0031088)	1/5	0.102756	0.221081	0	0	11.4293	26.0062	CD63
Serine Protease Inhibitor Complex (GO:0097180)	1/5	0.102756	0.221081	0	0	11.4293	26.0062	PLAU
Sex Chromosome (GO:0000803)	1/5	0.102756	0.221081	0	0	11.4293	26.0062	MACROH2A1
Early Endosome Membrane (GO:0031901)	5/116	0.104476	0.221249	0	0	2.0674	4.66984	CMTM6;PMEPA1;LITAF;SNX20;PLD3
Exocytic Vesicle Membrane (GO:0099501)	3/53	0.104911	0.221249	0	0	2.74944	6.19899	SYNGR1;CLTB;CLTA
Synaptic Vesicle Membrane (GO:0030672)	3/54	0.109409	0.227394	0	0	2.69539	5.96398	SYNGR1;CLTB;CLTA
Late Endosome Membrane (GO:0031902)	4/85	0.10996	0.227394	0	0	2.26463	4.99948	CD63;SLC9A9;LITAF;PLD3
X Chromosome (GO:0000805)	1/6	0.122007	0.247499	0	0	9.14299	19.2339	MACROH2A1
Flotillin Complex (GO:0016600)	1/6	0.122007	0.247499	0	0	9.14299	19.2339	CORO1C
Extracellular Membrane-Bounded Organelle (GO:0065010)	3/57	0.123334	0.247831	0	0	2.54525	5.32686	OLFML3;ITGB2;ATP1B1
Vacuolar Membrane (GO:0005774)	3/59	0.132956	0.264669	0	0	2.4541	4.95173	SLC36A1;ATP6AP2;ATP6V0D2
Extracellular Vesicle (GO:1903561)	3/60	0.137862	0.2694	0	0	2.41092	4.77725	OLFML3;ITGB2;ATP1B1
Filopodium (GO:0030175)	3/60	0.137862	0.2694	0	0	2.41092	4.77725	ACTA2;PODXL;TWF2
Voltage-Gated Sodium Channel Complex (GO:0001518)	1/7	0.140845	0.272728	0	0	7.61877	14.9335	SCN1B
Caveola (GO:0005901)	3/62	0.147854	0.283721	0	0	2.32896	4.45186	PACSIN2;TGFBR2;CORO1C
Cul3-RING Ubiquitin Ligase Complex (GO:0031463)	2/35	0.172558	0.328167	0	0	2.77312	4.87244	ENC1;SPOP
Sodium:Potassium-Exchanging ATPase Complex (GO:0005890)	1/9	0.177321	0.334243	0	0	5.71349	9.88315	ATP1B1
Vesicle Coat (GO:0030120)	2/37	0.188025	0.35131	0	0	2.61439	4.36911	CLTB;CLTA
Golgi Medial Cisterna (GO:0005797)	1/10	0.194976	0.354956	0	0	5.0784	8.30258	MAN2A1
Nuclear Inclusion Body (GO:0042405)	1/10	0.194976	0.354956	0	0	5.0784	8.30258	ATXN3
Serine-Type Endopeptidase Complex (GO:1905370)	1/10	0.194976	0.354956	0	0	5.0784	8.30258	PLAU
Mitochondrial Envelope (GO:0005740)	5/146	0.205092	0.370208	0	0	1.62502	2.57451	ATXN3;ADAP2;COX17;NDUFA1;IKBKE
Cyclin-Dependent Protein Kinase Holoenzyme Complex (GO:0000307)	2/40	0.21155	0.373634	0	0	2.40762	3.73974	CDKN1A;CCND1
TRAPPII Protein Complex (GO:1990071)	1/11	0.212252	0.373634	0	0	4.57033	7.08392	TRAPPC14
Early Phagosome (GO:0032009)	1/11	0.212252	0.373634	0	0	4.57033	7.08392	UNC93B1
Mitochondrial Outer Membrane (GO:0005741)	5/151	0.224319	0.387387	0	0	1.56896	2.34511	RAB32;VPS13C;SEPTIN4;UBA52;HK2
Clathrin Coat Of Coated Pit (GO:0030132)	1/12	0.229159	0.387387	0	0	4.15463	6.12119	EPS15
Cytoplasmic Side Of Lysosomal Membrane (GO:0098574)	1/12	0.229159	0.387387	0	0	4.15463	6.12119	LITAF
Podosome (GO:0002102)	1/12	0.229159	0.387387	0	0	4.15463	6.12119	FERMT3
Serine-Type Peptidase Complex (GO:1905286)	1/12	0.229159	0.387387	0	0	4.15463	6.12119	PLAU
Cytoplasmic Vesicle Lumen (GO:0060205)	4/115	0.233753	0.392042	0	0	1.65003	2.3983	PDXK;PNP;OSTF1;ARPC5
Platelet Dense Granule Lumen (GO:0031089)	1/13	0.245703	0.402575	0	0	3.80822	5.34533	SELENOP
Septin Cytoskeleton (GO:0032156)	1/13	0.245703	0.402575	0	0	3.80822	5.34533	SEPTIN4
Septin Ring (GO:0005940)	1/13	0.245703	0.402575	0	0	3.80822	5.34533	SEPTIN4
Lipid Droplet (GO:0005811)	3/82	0.257542	0.418751	0	0	1.73756	2.35714	RAP1B;VPS13C;LPCAT2
Endopeptidase Complex (GO:1905369)	1/14	0.261893	0.4226	0	0	3.5151	4.70959	PLAU
Cation-Transporting ATPase Complex (GO:0090533)	1/15	0.277737	0.425596	0	0	3.26385	4.18126	ATP1B1
Chitosome (GO:0045009)	1/15	0.277737	0.425596	0	0	3.26385	4.18126	RAB32
Exocytic Vesicle (GO:0070382)	1/15	0.277737	0.425596	0	0	3.26385	4.18126	IGF1
Melanosome Membrane (GO:0033162)	1/15	0.277737	0.425596	0	0	3.26385	4.18126	RAB32
Myosin Filament (GO:0032982)	1/15	0.277737	0.425596	0	0	3.26385	4.18126	MYH9
Pigment Granule Membrane (GO:0090741)	1/15	0.277737	0.425596	0	0	3.26385	4.18126	RAB32
Secretory Vesicle (GO:0099503)	1/15	0.277737	0.425596	0	0	3.26385	4.18126	IGF1
Multivesicular Body (GO:0005771)	2/50	0.291189	0.443024	0	0	1.90505	2.35042	CD63;SORL1
Golgi Cisterna (GO:0031985)	2/51	0.29915	0.451908	0	0	1.86608	2.252	MAN2A1;SORL1
Organelle Outer Membrane (GO:0031968)	5/170	0.301413	0.45212	0	0	1.38694	1.66331	RAB32;VPS13C;SEPTIN4;UBA52;HK2
Sarcolemma (GO:0042383)	2/52	0.307097	0.453048	0	0	1.82867	2.15891	AHNAK2;ATP1B1
Endoribonuclease Complex (GO:1902555)	1/17	0.308413	0.453048	0	0	2.85558	3.35906	TSNAX
Protein Kinase Complex (GO:1902911)	1/17	0.308413	0.453048	0	0	2.85558	3.35906	IKBKE
Cell-Cell Junction (GO:0005911)	8/299	0.313033	0.456686	0	0	1.25899	1.46225	CD53;RAP1B;ADAM17;ILDR2;PTPRJ;HMCN1;TLN1;EPHA2
Tight Junction (GO:0070160)	3/93	0.321885	0.465232	0	0	1.52433	1.72792	ILDR2;TGFBR1;EPHA2
Sodium Channel Complex (GO:0034706)	1/18	0.32326	0.465232	0	0	2.68747	3.03495	SCN1B
Multivesicular Body Membrane (GO:0032585)	1/19	0.337789	0.48288	0	0	2.53803	2.75461	CD63
Spliceosomal snRNP Complex (GO:0097525)	2/57	0.346509	0.492042	0	0	1.662	1.76146	SNRNP70;LUC7L3
trans-Golgi Network Membrane (GO:0032588)	3/100	0.363003	0.502845	0	0	1.41382	1.43269	ARL1;PLD4;CLTA
Sin3 Complex (GO:0016580)	1/21	0.36592	0.502845	0	0	2.284	2.29619	MORF4L1
Sin3-type Complex (GO:0070822)	1/21	0.36592	0.502845	0	0	2.284	2.29619	MORF4L1
Endocytic Vesicle Lumen (GO:0071682)	1/21	0.36592	0.502845	0	0	2.284	2.29619	HSP90B1
Pericentric Heterochromatin (GO:0005721)	1/21	0.36592	0.502845	0	0	2.284	2.29619	MACROH2A1
Cell Projection Membrane (GO:0031253)	3/105	0.392147	0.529614	0	0	1.34417	1.2583	SLC7A8;PODXL;GNA12
Golgi-associated Vesicle Membrane (GO:0030660)	1/23	0.392859	0.529614	0	0	2.07615	1.93975	RHOQ
SAGA Complex (GO:0000124)	1/23	0.392859	0.529614	0	0	2.07615	1.93975	TMEM98
Vacuolar Proton-Transporting V-type ATPase Complex (GO:0016471)	1/24	0.405897	0.543749	0	0	1.98578	1.79049	ATP6V0D2
Organelle Envelope Lumen (GO:0031970)	2/68	0.430163	0.572655	0	0	1.38422	1.16771	COX17;SORL1
Vesicle Membrane (GO:0012506)	2/69	0.437496	0.5788	0	0	1.36349	1.12718	SNX9;VAMP5
H4/H2A Histone Acetyltransferase Complex (GO:0043189)	1/29	0.467015	0.60655	0	0	1.63076	1.24165	MORF4L1
NuA4 Histone Acetyltransferase Complex (GO:0035267)	1/29	0.467015	0.60655	0	0	1.63076	1.24165	MORF4L1
Myofibril (GO:0030016)	1/29	0.467015	0.60655	0	0	1.63076	1.24165	TWF2
Glutamatergic Synapse (GO:0098978)	2/78	0.501049	0.646809	0	0	1.20147	0.830274	ACTB;SH3GL1
Aggresome (GO:0016235)	1/35	0.532133	0.682797	0	0	1.34256	0.846974	EPS15
Supramolecular Fiber (GO:0099512)	1/36	0.542186	0.69153	0	0	1.30414	0.798324	MYH9
Clathrin-Coated Endocytic Vesicle (GO:0045334)	2/85	0.547181	0.693748	0	0	1.09974	0.663118	CLTB;CLTA
SAGA-type Complex (GO:0070461)	1/38	0.561651	0.707879	0	0	1.23352	0.711587	TMEM98
Neuromuscular Junction (GO:0031594)	1/39	0.571071	0.71446	0	0	1.201	0.672848	SYNGR1
U2-type Spliceosomal Complex (GO:0005684)	2/90	0.578261	0.71446	0	0	1.03699	0.567991	SNRNP70;LUC7L3
Clathrin-Coated Vesicle Membrane (GO:0030665)	2/90	0.578261	0.71446	0	0	1.03699	0.567991	CLTB;CLTA
Brush Border Membrane (GO:0031526)	1/40	0.580289	0.71446	0	0	1.17014	0.636824	GNA12
Mitochondrial Respiratory Chain Complex I (GO:0005747)	1/41	0.58931	0.717275	0	0	1.14083	0.603273	NDUFA1
Respiratory Chain Complex I (GO:0045271)	1/41	0.58931	0.717275	0	0	1.14083	0.603273	NDUFA1
Nuclear Chromosome (GO:0000228)	2/95	0.607751	0.735517	0	0	0.980988	0.488521	JUN;MACROH2A1
Cortical Actin Cytoskeleton (GO:0030864)	1/44	0.615228	0.7362	0	0	1.06107	0.515429	CORO1A
Euchromatin (GO:0000791)	1/44	0.615228	0.7362	0	0	1.06107	0.515429	JUN
Basement Membrane (GO:0005604)	1/46	0.631594	0.751562	0	0	1.01381	0.465855	HMCN1
Heterochromatin (GO:0000792)	1/49	0.65485	0.774905	0	0	0.950302	0.40231	MACROH2A1
Microbody Membrane (GO:0031903)	1/53	0.683594	0.800031	0	0	0.877022	0.333611	RAB8B
Peroxisomal Membrane (GO:0005778)	1/53	0.683594	0.800031	0	0	0.877022	0.333611	RAB8B
cullin-RING Ubiquitin Ligase Complex (GO:0031461)	3/174	0.724374	0.833986	0	0	0.798946	0.257618	FBXW4;ENC1;SPOP
cis-Golgi Network (GO:0005801)	1/60	0.728269	0.833986	0	0	0.772691	0.245008	TMED5
Sperm Flagellum (GO:0036126)	1/60	0.728269	0.833986	0	0	0.772691	0.245008	ATP1B1
Transport Vesicle Membrane (GO:0030658)	1/60	0.728269	0.833986	0	0	0.772691	0.245008	RAB1A
SCF Ubiquitin Ligase Complex (GO:0019005)	1/61	0.734115	0.836185	0	0	0.759774	0.234838	FBXW4
Mitochondrial Intermembrane Space (GO:0005758)	1/62	0.739836	0.838219	0	0	0.747281	0.225175	COX17
Cortical Cytoskeleton (GO:0030863)	1/63	0.745434	0.840092	0	0	0.73519	0.215991	CORO1A
Peroxisome (GO:0005777)	2/129	0.76756	0.860475	0	0	0.717107	0.189703	MYO5A;RAB8B
9+2 Motile Cilium (GO:0097729)	1/70	0.781394	0.86962	0	0	0.660368	0.162897	ATP1B1
Nucleus (GO:0005634)	90/4487	0.783883	0.86962	0	0	0.916192	0.223088	FOXA1;CDKN1A;BTG2;SPI1;ARRB2;LITAF;ACTB;ELK3;CCND1;SNRNP70;RPL36AL;TMSB4X;ENC1;BBX;HMG20A;LGALS9;JUNB;IKBKE;IER2;ACTR3;ACTR2;DUSP1;PRKCD;LMO2;UBE2E1;MITF;FOS;TYK2;TGFBR1;ARL4C;MAF;ELF4;DDIT3;HCLS1;IRF8;MYH9;RBMS1;LUC7L3;NSRP1;UBA52;HOXB5;SASH3;PDXK;CRABP1;PPM1H;WAS;PLD4;IQGAP1;CORO1A;MACROH2A1;AIF1;HSP90B1;MLLT6;ATXN3;MKNK1;HLTF;SPOP;STAT6;KHDC4;NKTR;TSNAX;PLK3;PTPN18;EGR1;JUN;XBP1;TGFB1;HSPA5;GA…
Small-Subunit Processome (GO:0032040)	1/73	0.79521	0.877615	0	0	0.632756	0.144995	RPS28
Mitotic Spindle (GO:0072686)	2/143	0.814923	0.89358	0	0	0.64544	0.132096	CD180;TRAPPC14
Axon (GO:0030424)	3/205	0.81907	0.89358	0	0	0.675254	0.134771	IQGAP1;SEPTIN4;CD200
Mitochondrial Membrane (GO:0031966)	9/540	0.822262	0.89358	0	0	0.768362	0.150366	RAB32;ATXN3;VPS13C;UCP2;NDUFA1;SEPTIN4;UBA52;IKBKE;HK2
Bicellular Tight Junction (GO:0005923)	1/81	0.827939	0.894034	0	0	0.569246	0.107482	TGFBR1
Adherens Junction (GO:0005912)	2/150	0.835216	0.894034	0	0	0.614691	0.110685	HMCN1;TLN1
Autophagosome (GO:0005776)	1/83	0.835271	0.894034	0	0	0.555305	0.0999543	PIP4K2A
Intracellular Non-Membrane-Bounded Organelle (GO:0043232)	21/1195	0.855871	0.910001	0	0	0.806563	0.12553	PLK3;CDKN1A;TPM4;VPS13C;CD180;ZFC3H1;RRBP1;MACROH2A1;ACTB;RAP1B;ATXN3;KLF6;PARVG;RPL36AL;PODXL;LPCAT2;BNIP2;PTPN6;GRB2;CEP85;FERMT3
Nuclear Lumen (GO:0031981)	13/780	0.858733	0.910001	0	0	0.766134	0.11668	PLK3;JUN;CDKN1A;CD180;ZFC3H1;MACROH2A1;ATXN3;KLF6;PODXL;BNIP2;PTPN6;GRB2;CEP85
Chromosome (GO:0005694)	2/164	0.86988	0.917249	0	0	0.561165	0.0782266	JUN;MACROH2A1
Basolateral Plasma Membrane (GO:0016323)	2/171	0.88458	0.928155	0	0	0.537727	0.0659481	SLC7A8;SLC40A1
Apical Junction Complex (GO:0043296)	1/106	0.900196	0.939742	0	0	0.433155	0.0455432	TGFBR1
Nucleolus (GO:0005730)	12/771	0.904447	0.939742	0	0	0.713244	0.0716325	PLK3;ATXN3;CDKN1A;KLF6;PODXL;CD180;ZFC3H1;BNIP2;PTPN6;GRB2;CEP85;MACROH2A1
Microtubule (GO:0005874)	2/185	0.909479	0.940383	0	0	0.496231	0.0470843	KIF21B;IQGAP1
Microtubule Cytoskeleton (GO:0015630)	4/342	0.937709	0.964538	0	0	0.535552	0.0344443	LRRC25;KIF21B;IQGAP1;SEPTIN4
Spindle (GO:0005819)	2/210	0.941896	0.964538	0	0	0.436025	0.0261005	CD180;TRAPPC14
Neuron Projection (GO:0043005)	7/557	0.95661	0.974918	0	0	0.573662	0.0254473	CX3CR1;GNA12;MYO5A;IQGAP1;SEPTIN4;CD200;PTGS1
Mitochondrial Matrix (GO:0005759)	2/355	0.996219	0.998376	0	0	0.254997	0.00096606	ATXN3;HSPE1
Mitochondrial Inner Membrane (GO:0005743)	2/370	0.99718	0.998376	0	0	0.244412	0.000690109	UCP2;NDUFA1
Dendrite (GO:0030425)	1/270	0.997243	0.998376	0	0	0.167651	0.000462798	SEPTIN4
Organelle Inner Membrane (GO:0019866)	2/398	0.998376	0.998376	0	0	0.2268	0.000368635	UCP2;NDUFA1
