## Supplementary material for "Alzheimer’s disease protective allele of *Clusterin* modulates neuronal excitability through lipid-droplet-mediated neuron-glia communication": Table S15

### Sheet: gRNA and ssODN_SNP editing
	SNP location and flanking sequence info	Name	Sequence info
rs1532278 T	>chr8:27608798		5'-3'
	>chr8:27608768-27608827 AGAAGCAAATGAACCTTCCC[TGC^TTCTTAAT(C)TGCAGCCTC]AGCATCAGCTGACACAGCCT	T_to_C_gRNA	GAGGCTGCAATTAAGAAGCA
		T_to_C_top oligo_ for cloning	CACCG GAGGCTGCAATTAAGAAGCA
		T_to_C_bottom oligo_for cloning	AAAC TGCTTCTTAATTGCAGCCTC C
		T_to_C_ssODN	CACTCCCTGATGCTTTCAGAAGCAAATGAACCTTCCCTGCTTCTTAA C TGCAGCCTCAGCATCAGCTGACACAGCCTGGGA
rs1532278 C	>chr8:27608768-27608827 AGAAGCAAATGAACCTTCCC[TGC^TTCTTAAC(T)TGCAGCCTC]AGCATCAGCTGACACAGCCT	C_to_T_gRNA	GAGGCTGCAGTTAAGAAGCA
		C_to_T_top oligo_ for cloning	CACCG GAGGCTGCAGTTAAGAAGCA
		C_to_T_bottom oligo_ for cloning	AAAC TGCTTCTTAACTGCAGCCTC C
		C_to_T_ssODN	CACTCCCTGATGCTTTCAGAAGCAAATGAACCTTCCCTGCTTCTTAA T TGCAGCCTCAGCATCAGCTGACACAGCCTGGGA
Note	CCC: PAM sequence; ^: Predict cut position; T/C: Original allele; (C/T): Switch to allele		_: Extra sequence for cloning purpose; A/T/C/G: allele in SNP position
Genotyping Primer	/	Forward Primer	TGTGCCTGCCTTAACCCTAAC
		Reverse Primer	TGTCAACGGGGTGAAACAGA
off target primer set 1 (Chr9: 37725286)	/	Forward Primer	GACTGGGGCACAGGCTGTTTTC
		Reverse Primer	GCACTGGATGTGTGCGTACAGGT
off target primer set 2 (Chr2: 120806872)	/	Forward Primer	TAGCTGATCCAGGGTGCAGGCC
		Reverse Primer	TGTGGGACTGACTGAGCAGCCA
off target primer set 3 (Chr2: 159138243)	/	Forward Primer	TGGTCTTGCTGGAGTGGCCTGA
		Reverse Primer	AGGCAGCCACCTCTCCTCATCA

### Sheet: gRNA_OCR_del
	SNP location and flanking sequence info	Name	Sequence info
	>chr8:27608798		5'-3'
CLU (Intron)_ Up_ cutting	>chr8:27608650-27608939 GCTTGGAACTAGCATGTGATCAGGGCTTAGAAACATCTATTGAAATGAATCTGGGCATTAGGCCC[TGGGCCAGGCTCATAACAAA]ACCAGATCCAAGATCTCACTCCCTGATGCTTTCAGAAGCAAATGAACCTTCCCTGCTTCTTAAt/cTGCAGCCTCAGCATCAGCTGACACAGCCTGGGAGGACTGCGGGTCACCATGGCAACCCAGCAGGGCACCGCGCAGTGACCCCCTCCCTCCCCTCCAGTGGGATGGTCAAGGCAGGGAGGCGGTAGCGGCTCCTCCTGACCT	Up cutting_gRNA	TTTGTTATGAGCCTGGCCCA
		Up_cutting_top oligo_for cloning	CACCG TTTGTTATGAGCCTGGCCCA
		Up_ cutting_bottom_oligo_for cloning	AAAC TGGGCCAGGCTCATAACAAA C
CLU (Intron)_ Down_cutting	>chr8:27608650-27608939 GCTTGGAACTAGCATGTGATCAGGGCTTAGAAACATCTATTGAAATGAATCTGGGCATTAGGCCCTGGGCCAGGCTCATAACAAAACCAGATCCAAGATCTCACTCCCTGATGCTTTCAGAAGCAAATGAACCTTCCCTGCTTCTTAAt/cTGCAGCCTCAGCATCAGCTGACACAGCCTGGGAGGACTGCGGGTCACCATGGCAACCCAGCAGGGCACCGCGCAGTGACCCCCTCCCTCCCCTCCA[GTGGGATGGTCAAGGCAGGG]AGGCGGTAGCGGCTCCTCCTGACCT	Down cutting_gRNA	GTGGGATGGTCAAGGCAGGG
		Down cutting_top oligo_for cloning	CACCG GTGGGATGGTCAAGGCAGGG
		Down cutting_bottom_oligo_for cloning	AAAC CCCTGCCTTGACCATCCCAC C
Note	t/c: SNP; CCC/AGG: PAM sequence; []: gRNA annealing position		_: Extra sequence for cloning purpose;
Genotyping Primers	/	Forward Primer	TGTGCCTGCCTTAACCCTAAC
		Reverse Primer	TGTCAACGGGGTGAAACAGA

### Sheet: qPCR_Primers
	Name	Sequence info	Specificity
CLU_ChIP_qPCR	Forward Primer	CCCTGGGCCAGGCTCATAACAA	Homo sapien
	Reverse Primer	GCAGTCCTCCCAGGCTGTGTCA
	Probe	CCCTGCTTCTTAATTGCAGCCTCAGC
CLU_qPCR_Primer set 1 (Exon2_3)	Forward Primer	CTGTTTGTGGGGCTGCTGCTGA	Homo sapien
	Reverse Primer	TCTGTTTCACCCCGTTGACAGCA
	Probe	TGGGAGAGTGGGCAGGTCCT
CLU_qPCR_Primer set 2 (Exon3_4)	Forward Primer	GAGCGCAAGACACTGCTCAGCA	Homo sapien
	Reverse Primer	TGCACACTCCTGGGAGCTCCTT
	Probe	AGGATGCCCTAAATGAGACCAGGGA
CLU_qPCR_Primer set 3 (Exon4_5)	Forward Primer	TGCCCTTCTCTCCGTACGAGCC	Homo sapien
	Reverse Primer	GGATGTCCATGGCCTGCTGAGC
	Probe	TCCACGCCATGTTCCAGCCCTT
SCARA3_qPCR_Primer	Forward Primer	AGAAGAGGACCTGGCGGGTGAC	Homo sapien
	Reverse Primer	GGAGCAGGGCCAGGAAGAGGTA
	Probe	GCAGCCGCTGCCAGAAGAACCT
ISL2_ qPCR_Primer	Hs00377575_m1 (ThermoFisher TaqMan gene expression assay)	/	Homo sapien
GAPDH_ qPCR_Primer	Hs99999905_m1 (ThermoFisher TaqMan gene expression assay)	/	Homo sapien
CLU_qPCR_Primer set (post-mortem brains)	Forward Primer	TGCGGATGAAGGACCAGTGTGA	Homo sapien
	Reverse Primer	TTTCCTGGTCAACCTCTCAGCG
COTL1_qPCR_Primer set (post-mortem brains)	Forward Primer	CCAAGATCGACAAAGAGGCTT	Homo sapien
	Reverse Primer	CGATGGTGGAGCCGTCATATTT
CLU_qPCR_Primer	Mm01197002_m1 (ThermoFisher TaqMan gene expression assay)	/	Mus musculus
GAPDH_ qPCR_Primer	Mm99999915_g1 (ThermoFisher TaqMan gene expression assay)	/	Mus musculus
AAV2-ITR_qPCR_Primer	Forward Primer	GGAACCCCTAGTGATGGAGTT	/
	Reverse Primer	CGGCCTCAGTGAGCGA
	Probe	CACTCCCTCTCTGCGCGCTCG

### Sheet: AAV_plasmid construction
Name	Sequence info
ssDNA_Up-linker	TCGTGTCGTGCCTGAGAGCGCAGTCGAGAGCCGGTGCCACCATGAGCGCCGCCACCATGA
ssDNA_Down_linker	GAGGATTACAAAGACGATGACGATAAGTGAAATTCCGTACAAAGCTTATCGATAATCAAC
Clu_Fragment (1400 bp)	CCGGTGCCACCATGAGCGCCGCCACCATGATGAAGACTCTGCTGCTGTTTGTGGGGCTGCTGCTGACCTGGGAGAGTGGGCAGGTCCTGGGGGACCAGACGGTCTCAGACAATGAGCTCCAGGAAATGTCCAATCAGGGAAGTAAGTACGTCAATAAGGAAATTCAAAATGCTGTCAACGGGGTGAAACAGATAAAGACTCTCATAGAAAAAACAAACGAAGAGCGCAAGACACTGCTCAGCAACCTAGAAGAAGCCAAGAAGAAGAAAGAGGATGCCCTAAATGAGACCAGGGAATCAGAGACAAAGCTGAAGGAGCTCCCAGGAGTGTGCAATGAGACCATGATGGCCCTCTGGGAAGAGTGTAAGCCCTGCCTGAAACAGACCTGCATGAAGTTCT…
